# Reconstructing the range-normalized terminal QRS from V1 and V6 using the time-embedded 3D ECG

**DOI:** 10.64898/2026.11.14.26368083

**Authors:** Alejandro Jesús Bermejo Valdés, Jessica Archer Jiménez

## Abstract

**Objective:** Can a fixed V1/V6 projection of the time-embedded 3D ECG estimate the final 40 ms of V2–V5 more accurately than a fitted single lead?

**Methods:** We used simultaneous recordings from the Lobachevsky University Electrocardiography Database (LUDB), with cardiologist-annotated QRS complexes in all six chest leads. We fitted both models in 118 patients and tested them in 80 others. Root mean squared error (RMSE) is expressed in percentage points (pp) of the target lead’s 10-second amplitude range.

**Results:** In 733 test beats, patient-weighted terminal RMSE fell from 12.58 to 10.64 pp (difference 1.94 pp, 95% bootstrap confidence interval 1.30 to 2.55). Reductions were 3.23, 2.85 and 1.35 pp in V3, V4 and V5. In V2 the difference was 0.35 pp (95% interval *−* 0.35 to 1.05). In 702 matched beats from 77 patients, the overall advantage was 2.22 pp at the automatic V1/V6 end and 1.92 pp at the annotated target end. Of 1,498 beat–lead pairs with whole-QRS correlation *≥* 0.95, 28.84% still had terminal RMSE of at least 10 pp.

**Conclusions:** A fixed V1/V6 projection improved offline estimates of relative terminal amplitude in V3–V5 without fitting the target lead in the new patient. The gain was largest in V3 and V4 and uncertain in V2. Whether a reconstructed trace preserves a clinically recognizable notch or slur remains untested.
