## Supplementary appendix, analysis code and reproducibility data for "Reconstructing the range-normalized terminal QRS from V1 and V6 using the time-embedded 3D ECG": additional_sensitivity_analyses.csv

analysis	lead	patients	mean	low	high
nonpaced_recordings	Overall	77	18.878883272718376	12.427799981348874	25.177660185768463
nonpaced_recordings	V2	77	3.401134351061049	-3.6307862532829827	10.491416161335003
nonpaced_recordings	V3	77	31.12777400732974	20.109209256651333	41.9567624788103
nonpaced_recordings	V4	77	27.99448876368679	17.286287909819396	38.19371160022639
nonpaced_recordings	V5	77	12.992135968795921	7.0853214233030615	18.79170223261136
without_figure_S1_record	Overall	79	19.320034771869437	12.919636704282643	25.43796951141224
without_figure_S1_record	V2	79	3.297375164272268	-4.010507601998822	10.284860594850219
without_figure_S1_record	V3	79	32.241449418692916	20.76216945797953	43.60729768032224
without_figure_S1_record	V4	79	28.307527238698363	18.21952760760725	38.17567528500418
without_figure_S1_record	V5	79	13.433787265814187	7.531454475937065	18.954923192910826
A_minus_free_two_input	Overall	80	2.2665973373640513	0.09618743355412732	4.446285314495559
A_minus_free_two_input	V2	80	0.1666553920882297	-0.2922540213867352	0.5979347996572509
A_minus_free_two_input	V3	80	1.4897539122306387	-1.259808136324205	4.3262864467871855
A_minus_free_two_input	V4	80	4.238938840000463	-0.013609731671746112	8.65800526337252
A_minus_free_two_input	V5	80	3.171041205136875	0.772863975833777	5.584789089174283
