## Supplementary appendix, analysis code and reproducibility data for "Reconstructing the range-normalized terminal QRS from V1 and V6 using the time-embedded 3D ECG": automatic_baseline_sensitivity.csv

baseline	lead	A	B	BA
annotated	Overall	130.1835236706898	152.34022608421995	22.156702413530148
annotated	V2	125.99475208902685	125.30150731951026	-0.6932447695165683
annotated	V3	169.69454779767756	211.41542215764807	41.72087435997049
annotated	V4	144.3327379733444	177.76578656070328	33.43304858735888
annotated	V5	80.71205682271037	94.87818829901815	14.166131476307788
automatic_all	Overall	130.17056684694782	152.19777287452837	22.02720602758052
automatic_all	V2	125.85150883862762	124.85450581220589	-0.9970030264217338
automatic_all	V3	169.7212338887911	211.01667934303737	41.29544545424627
automatic_all	V4	144.3819180812348	177.9895446806462	33.607626599411375
automatic_all	V5	80.72760657913786	94.93036166222403	14.202755083086172
automatic_inputs	Overall	130.20963575580396	152.6040094333961	22.394373677592156
automatic_inputs	V2	125.71541046268258	124.84734819290587	-0.8680622697767235
automatic_inputs	V3	169.45222248067077	211.1659314769389	41.71370899626811
automatic_inputs	V4	144.41674095747652	178.58156007523456	34.16481911775804
automatic_inputs	V5	81.25416912238587	95.82119798850509	14.567028866119205
