## Supplementary appendix, analysis code and reproducibility data for "Reconstructing the range-normalized terminal QRS from V1 and V6 using the time-embedded 3D ECG": baseline_coefficients.csv

policy	lead	model	coef_V1	coef_V6
inputs_10ms	V2	A	0.9487181783600971	0.31612310584501485
inputs_10ms	V2	B	0.7854180190154908	0.0
inputs_10ms	V2	C	0.9656777040222854	0.3338027944424009
inputs_10ms	V2	U	1.0	0.0
inputs_10ms	V3	A	0.7568069535525047	0.6536384589775737
inputs_10ms	V3	B	0.4496603556012471	0.0
inputs_10ms	V3	C	0.8595011327017911	0.7868255163448138
inputs_10ms	V3	U	1.0	0.0
inputs_10ms	V4	A	0.37742307761104643	0.926040938882621
inputs_10ms	V4	B	0.0	0.6854886471291501
inputs_10ms	V4	C	0.5149007600681638	1.1227002629370548
inputs_10ms	V4	U	0.0	1.0
inputs_10ms	V5	A	0.18926318652935148	0.981926395522982
inputs_10ms	V5	B	0.0	0.861743570940504
inputs_10ms	V5	C	0.2561444605218729	1.0841557949029734
inputs_10ms	V5	U	0.0	1.0
six_leads_10ms	V2	A	0.9487740221332013	0.31595546351533077
six_leads_10ms	V2	B	0.7869329212476734	0.0
six_leads_10ms	V2	C	0.9663336156257845	0.3342174668110423
six_leads_10ms	V2	U	1.0	0.0
six_leads_10ms	V3	A	0.7563188918141348	0.6542031289171881
six_leads_10ms	V3	B	0.4508518204728672	0.0
six_leads_10ms	V3	C	0.8574630831018966	0.785521439394823
six_leads_10ms	V3	U	1.0	0.0
six_leads_10ms	V4	A	0.37690247572631536	0.9262529480608276
six_leads_10ms	V4	B	0.0	0.686802338464826
six_leads_10ms	V4	C	0.5117225968118502	1.1197382790552983
six_leads_10ms	V4	U	0.0	1.0
six_leads_10ms	V5	A	0.18867760344686113	0.9820390837220019
six_leads_10ms	V5	B	0.0	0.8626094108157262
six_leads_10ms	V5	C	0.254472430558459	1.0829445677238827
six_leads_10ms	V5	U	0.0	1.0
inputs_30ms	V2	A	0.9494885033903278	0.31380181951288266
inputs_30ms	V2	B	0.7966114316643061	0.0
inputs_30ms	V2	C	0.9730148074074938	0.33780472627925406
inputs_30ms	V2	U	1.0	0.0
inputs_30ms	V3	A	0.7560034543547537	0.654567625997253
inputs_30ms	V3	B	0.46194211963098764	0.0
inputs_30ms	V3	C	0.8548627002782533	0.7827556703726928
inputs_30ms	V3	U	1.0	0.0
inputs_30ms	V4	A	0.3738341005257859	0.9274955877437242
inputs_30ms	V4	B	0.0	0.6984945815768626
inputs_30ms	V4	C	0.49918949727844764	1.1097431205406751
inputs_30ms	V4	U	0.0	1.0
inputs_30ms	V5	A	0.18661228729625023	0.9824336385884097
inputs_30ms	V5	B	0.0	0.8686355335765064
inputs_30ms	V5	C	0.24887348246748012	1.079550069708814
inputs_30ms	V5	U	0.0	1.0
