## Supplementary appendix, analysis code and reproducibility data for "Reconstructing the range-normalized terminal QRS from V1 and V6 using the time-embedded 3D ECG": baseline_effects.csv

policy	fit	lead	patients	A	B	C	U	BA	BA_ci_low	BA_ci_high
inputs_10ms	original_frozen	V2	80	106.77245901877775	110.2859619902569	106.60580362668956	105.84180882437263	3.5135029714791015	-3.4814596056528977	10.461160984423248
inputs_10ms	original_frozen	V3	80	127.81185837405872	160.08970263609766	126.32210446182808	165.88154098169284	32.27784426203895	21.152043138247524	43.29508546358507
inputs_10ms	original_frozen	V4	80	116.37245881854969	144.86556991489084	112.13351997854924	148.03595499270807	28.493111096341057	18.287061356779557	38.093563036064054
inputs_10ms	original_frozen	V5	80	74.56005344777464	88.06970069353392	71.38901224263772	88.1465987282266	13.509647245759293	7.639249136260648	19.09842570370613
inputs_10ms	original_frozen	Overall	80	106.3792074147902	125.82773380869487	104.11261007742618	126.97647588175009	19.448526393904597	13.028236411494884	25.51721215498615
inputs_10ms	development_refit	V2	80	106.77245928879907	110.2859619902569	106.6058036266896	105.84180882437263	3.5135027014578397	-3.481460066629505	10.461160877821605
inputs_10ms	development_refit	V3	80	127.81185837725525	160.08970263609757	126.32210446182808	165.88154098169284	32.27784425884232	21.152043129947558	43.295085461213745
inputs_10ms	development_refit	V4	80	116.37245881757947	144.8655699148908	112.1335199785492	148.03595499270807	28.493111097311317	18.287061363402326	38.09356303256439
inputs_10ms	development_refit	V5	80	74.56005344378973	88.06970069353393	71.38901224263772	88.1465987282266	13.509647249744182	7.639249151118816	19.09842569752719
inputs_10ms	development_refit	Overall	80	106.37920748185589	125.82773380869483	104.11261007742617	126.97647588175009	19.44852632683892	13.028236315422733	25.517212114264936
six_leads_10ms	original_frozen	V2	80	106.91432224459092	110.34483166686994	106.76237651999206	105.76444340756714	3.4305094222790076	-3.5266679935346437	10.384882653537327
six_leads_10ms	original_frozen	V3	80	128.06826663225047	160.411689609685	126.68141878830906	166.05182381592323	32.3434229774345	21.19823441505767	43.38719484166086
six_leads_10ms	original_frozen	V4	80	116.51619638272855	144.83290981817345	112.44740431135679	147.85513636505965	28.316713435444946	18.065711109330174	37.97835056874447
six_leads_10ms	original_frozen	V5	80	74.60561434545045	88.09491016836833	71.57076752130898	88.12722656369564	13.489295822917882	7.639099909679621	19.01498680330364
six_leads_10ms	original_frozen	Overall	80	106.52609990125514	125.92108531577423	104.36549178524167	126.94965753806143	19.394985414519084	12.993724809056523	25.49298075959466
six_leads_10ms	development_refit	V2	80	106.90245940407183	110.23743434496996	106.74479543318463	105.76444340756714	3.3349749408981757	-3.603906091344012	10.294686905910732
six_leads_10ms	development_refit	V3	80	128.09505598543507	160.3489948884814	126.70966343007652	166.05182381592323	32.25393890304635	21.03912507257873	43.321676326885544
six_leads_10ms	development_refit	V4	80	116.51037062922705	144.79298100357565	112.44236841938127	147.85513636505965	28.282610374348508	18.040152976073767	37.9470237578361
six_leads_10ms	development_refit	V5	80	74.5935760546096	88.05866318401009	71.55371071254243	88.12722656369564	13.465087129400505	7.633542010271009	18.980823440365707
six_leads_10ms	development_refit	Overall	80	106.52536551833593	125.85951835525923	104.36263449879623	126.94965753806143	19.334152836923383	12.934353017118177	25.428662808033977
inputs_30ms	original_frozen	V2	80	108.60981011062134	112.40105871520343	108.45409616005722	107.07190851879015	3.791248604582113	-3.1887166693918956	10.825760411693363
inputs_30ms	original_frozen	V3	80	129.83436563627168	163.07428219378383	128.49755319823072	167.93966966531298	33.23991655751219	22.01842500193343	44.31996773169687
inputs_30ms	original_frozen	V4	80	116.9303873629907	144.43649768031045	113.28293107070776	146.57978580358363	27.506110317319802	17.19610217065828	37.314914786439104
inputs_30ms	original_frozen	V5	80	74.56123824720609	87.69934831488759	71.8570885547324	87.27612217256163	13.138110067681481	7.284983999330827	18.643773319568435
inputs_30ms	original_frozen	Overall	80	107.48395033927247	126.90279672604636	105.52291724593204	127.21687154006216	19.418846386773897	12.93828422826465	25.65807448976893
inputs_30ms	development_refit	V2	80	108.44696216033844	111.61029481408896	108.23211639103474	107.07190851879015	3.1633326537505453	-3.8553512997143984	10.253742118366358
inputs_30ms	development_refit	V3	80	129.87631712969187	162.45049683712915	128.53558952598917	167.93966966531298	32.574179707437295	21.267560459223745	43.800697393763514
inputs_30ms	development_refit	V4	80	116.88271737295051	144.01863619452226	113.2014371050291	146.57978580358363	27.135918821571714	16.724125867297072	36.99581950642376
inputs_30ms	development_refit	V5	80	74.49571672044952	87.40080821223759	71.74634667885208	87.27612217256163	12.905091491788124	7.046042654875703	18.39288967174927
inputs_30ms	development_refit	Overall	80	107.42542834585758	126.37005901449454	105.42887242522629	127.21687154006216	18.944630668636922	12.514797683502385	25.077292620365636
