## Supplementary appendix, analysis code and reproducibility data for "Reconstructing the range-normalized terminal QRS from V1 and V6 using the time-embedded 3D ECG": baseline_overlap.csv

set	policy	lead	denominator	overlapping	max_samples
test	inputs_10ms	V2	733	51	10
test	inputs_10ms	V3	733	60	13
test	inputs_10ms	V4	733	44	11
test	inputs_10ms	V5	733	18	4
test	inputs_30ms	V2	733	0	0
test	inputs_30ms	V3	733	3	3
test	inputs_30ms	V4	733	1	1
test	inputs_30ms	V5	733	0	0
test	six_leads_10ms	V2	733	0	0
test	six_leads_10ms	V3	733	0	0
test	six_leads_10ms	V4	733	0	0
test	six_leads_10ms	V5	733	0	0
train	inputs_10ms	V2	1067	87	12
train	inputs_10ms	V3	1067	63	11
train	inputs_10ms	V4	1067	41	20
train	inputs_10ms	V5	1067	15	13
train	inputs_30ms	V2	1067	2	2
train	inputs_30ms	V3	1067	1	1
train	inputs_30ms	V4	1067	2	20
train	inputs_30ms	V5	1067	1	3
train	six_leads_10ms	V2	1067	0	0
train	six_leads_10ms	V3	1067	0	0
train	six_leads_10ms	V4	1067	0	0
train	six_leads_10ms	V5	1067	0	0
test	inputs_10ms	Any_target_per_beat	733	107	13
test	inputs_30ms	Any_target_per_beat	733	4	3
test	six_leads_10ms	Any_target_per_beat	733	0	0
train	inputs_10ms	Any_target_per_beat	1067	155	20
train	inputs_30ms	Any_target_per_beat	1067	6	20
train	six_leads_10ms	Any_target_per_beat	1067	0	0
