## Supplementary appendix, analysis code and reproducibility data for "Reconstructing the range-normalized terminal QRS from V1 and V6 using the time-embedded 3D ECG": bootstrap_precision.csv

draw	seed	replicates	difference_pp	ci_low_pp	ci_high_pp
original_sequence	763220	5000	0.22665973373640513	0.00961874335541273	0.4446285314495559
primary_seed	20261113	5000	0.2266597337364052	-0.0011000402283808867	0.437112839386118
extended	251113	200000	0.2266597337364052	0.0033456915534047357	0.44134880932774934
