## Supplementary appendix, analysis code and reproducibility data for "Reconstructing the range-normalized terminal QRS from V1 and V6 using the time-embedded 3D ECG": bootstrap_refit_intervals.csv

lead	low	high	observed
V2	-4.540556297778208	11.440964347633944	3.5135029714791015
V3	20.426936867801942	45.41153696830923	32.27784426203895
V4	18.029223611907064	38.65503069915023	28.493111096341057
V5	7.384418320308017	19.415918692288187	13.509647245759291
Overall	12.94147353243049	26.293275533550297	19.448526393904597
