## Supplementary appendix, analysis code and reproducibility data for "Reconstructing the range-normalized terminal QRS from V1 and V6 using the time-embedded 3D ECG": detector_coverage.csv

patient	energy_peaks	border_exclusions	bounded	quality_eligible	matched	unmatched_outside_V3_peak_span
2	11	0	11	11	9	2
11	10	0	10	10	8	2
12	9	0	9	9	7	2
14	14	0	14	14	12	2
19	10	0	10	10	8	2
28	10	0	10	10	8	2
29	11	1	10	10	9	1
33	10	0	10	10	8	2
35	22	0	22	22	20	2
37	12	1	11	11	10	1
39	9	1	8	8	7	1
41	8	0	8	8	6	2
42	10	1	9	9	8	1
46	10	0	10	10	8	2
48	9	0	9	9	7	2
49	9	0	9	9	7	2
50	11	0	11	11	9	2
55	10	0	10	10	8	2
57	14	1	13	13	12	1
58	11	1	10	10	9	1
63	12	0	12	12	10	2
66	8	0	8	8	6	2
68	11	1	10	10	9	1
69	13	1	12	12	11	1
70	15	1	14	14	13	1
71	10	1	9	9	8	1
72	10	0	10	10	8	2
73	10	0	10	10	8	2
74	10	0	1	1	0	0
78	10	0	10	10	8	2
80	13	1	12	12	11	1
81	12	0	12	12	11	1
83	12	0	3	3	3	0
87	14	0	14	14	12	2
92	16	0	16	16	14	2
94	12	0	12	12	10	2
95	11	1	10	10	5	1
99	14	1	13	13	12	1
101	13	0	13	13	11	2
105	13	1	12	12	11	1
106	14	0	14	14	12	2
107	10	0	10	10	8	2
108	13	0	13	13	11	2
109	16	1	15	15	15	0
111	15	0	3	3	0	1
113	10	0	10	10	8	2
115	9	0	9	9	7	2
116	16	2	0	0	0	0
121	17	1	15	15	15	0
123	11	1	10	10	9	1
128	9	0	9	9	7	2
130	9	0	9	9	7	2
131	10	0	10	10	8	2
137	11	1	10	10	9	1
139	12	0	12	12	10	2
141	10	0	10	10	8	2
142	12	0	12	12	10	2
146	10	1	9	9	8	1
147	10	0	10	10	8	2
149	11	0	11	11	9	2
152	11	1	10	10	9	1
155	10	0	10	10	8	2
156	9	0	9	9	7	2
160	7	0	7	7	5	2
162	12	0	12	12	10	2
164	11	1	10	10	9	1
166	10	0	10	10	8	2
167	11	0	11	11	9	2
168	10	0	10	10	8	2
169	9	0	9	9	7	2
170	9	1	8	8	7	1
172	9	0	9	9	7	2
173	14	1	13	13	12	1
178	14	1	13	13	12	1
183	13	0	13	13	11	2
191	10	0	10	10	8	2
192	10	1	9	9	8	1
195	11	0	11	11	9	2
196	12	0	12	12	10	2
199	10	1	9	9	8	1
