## Supplementary appendix, analysis code and reproducibility data for "Reconstructing the range-normalized terminal QRS from V1 and V6 using the time-embedded 3D ECG": detector_flow_by_record.csv

patient	set	energy_peaks	border_exclusions	interior_peaks	bounded	quality_eligible	matched
1	train	8	1	7	7	7	6
2	test	11	0	11	11	11	9
3	train	11	0	11	11	11	9
4	train	11	2	9	9	9	9
5	train	9	0	9	9	9	7
6	train	9	0	9	9	9	7
7	train	10	0	10	10	10	0
8	train	12	0	12	12	12	8
9	train	12	1	11	11	11	9
10	train	10	0	10	10	10	8
11	test	10	0	10	10	10	8
12	test	9	0	9	9	9	7
13	train	9	0	9	6	6	4
14	test	14	0	14	14	14	12
15	train	10	0	10	10	10	7
16	train	12	0	12	12	12	10
17	train	12	0	12	12	12	10
18	train	14	2	12	12	12	11
19	test	10	0	10	10	10	8
20	train	10	0	10	10	10	8
21	train	12	0	12	12	12	10
22	train	13	1	12	12	12	11
23	train	10	0	10	10	10	8
24	train	9	1	8	2	2	1
25	train	9	0	9	9	9	7
26	train	10	0	10	10	10	8
27	train	9	0	9	9	9	7
28	test	10	0	10	10	10	8
29	test	11	1	10	10	10	9
30	train	9	0	9	9	9	7
31	train	11	0	11	11	11	9
32	train	11	1	10	10	10	9
33	test	10	0	10	10	10	8
34	train	10	0	10	5	5	0
35	test	22	0	22	22	22	20
36	train	10	0	10	10	10	8
37	test	12	1	11	11	11	10
38	train	17	0	17	17	17	14
39	test	9	1	8	8	8	7
40	train	11	0	11	11	11	9
41	test	8	0	8	8	8	6
42	test	10	1	9	9	9	8
43	train	10	0	10	10	10	8
44	train	11	0	11	11	11	9
45	train	18	0	18	13	13	4
46	test	10	0	10	10	10	8
47	train	8	0	8	8	8	6
48	test	9	0	9	9	9	7
49	test	9	0	9	9	9	7
50	test	11	0	11	11	11	9
51	train	10	0	10	10	10	8
52	train	11	1	10	10	10	9
53	train	11	0	11	11	11	9
54	train	9	1	8	8	8	7
55	test	10	0	10	10	10	8
56	train	12	0	12	12	12	10
57	test	14	1	13	13	13	12
58	test	11	1	10	10	10	9
59	train	8	0	8	8	8	6
60	train	10	1	9	9	9	8
61	train	10	0	10	10	10	8
62	train	11	0	11	11	11	9
63	test	12	0	12	12	12	10
64	train	12	0	12	12	12	8
65	train	14	0	14	14	14	12
66	test	8	0	8	8	8	6
67	train	9	0	9	9	9	7
68	test	11	1	10	10	10	9
69	test	13	1	12	12	12	11
70	test	15	1	14	14	14	13
71	test	10	1	9	9	9	8
72	test	10	0	10	10	10	8
73	test	10	0	10	10	10	8
74	test	10	0	10	1	1	0
75	train	11	0	11	11	11	9
76	train	12	0	12	12	12	11
77	train	12	0	12	12	12	10
78	test	10	0	10	10	10	8
79	train	10	1	9	9	9	8
80	test	13	1	12	12	12	11
81	test	12	0	12	12	12	11
82	train	9	1	8	8	8	7
83	test	12	0	12	3	3	3
84	train	10	0	10	10	10	8
85	train	12	0	12	12	12	10
86	train	14	0	14	14	14	12
87	test	14	0	14	14	14	12
88	train	14	0	14	14	14	12
89	train	12	1	11	11	11	10
90	train	15	0	15	10	10	6
91	train	13	0	13	13	13	11
92	test	16	0	16	16	16	14
93	train	10	0	10	2	2	1
94	test	12	0	12	12	12	10
95	test	11	1	10	10	10	5
96	train	14	0	14	14	14	12
97	train	10	0	10	10	10	8
98	train	10	0	10	10	10	8
99	test	14	1	13	13	13	12
100	train	11	0	11	11	11	9
101	test	13	0	13	13	13	11
102	train	11	0	11	11	11	9
103	train	16	1	15	15	15	14
104	train	11	0	11	11	11	9
105	test	13	1	12	12	12	11
106	test	14	0	14	14	14	12
107	test	10	0	10	10	10	8
108	test	13	0	13	13	13	11
109	test	16	1	15	15	15	15
110	train	15	1	14	13	13	12
111	test	15	0	15	3	3	0
112	train	16	2	14	14	14	14
113	test	10	0	10	10	10	8
114	train	15	0	15	15	15	13
115	test	9	0	9	9	9	7
116	test	16	2	14	0	0	0
117	train	15	0	15	15	15	13
118	train	10	0	10	10	10	8
119	train	10	0	10	10	10	8
120	train	9	0	9	9	9	8
121	test	17	1	16	15	15	15
122	train	10	1	9	9	9	8
123	test	11	1	10	10	10	9
124	train	10	1	9	9	9	7
125	train	9	1	8	7	7	6
126	train	11	0	11	11	11	9
127	train	6	0	6	6	6	4
128	test	9	0	9	9	9	7
129	train	10	1	9	9	9	8
130	test	9	0	9	9	9	7
131	test	10	0	10	10	10	8
132	train	10	0	10	10	10	8
133	train	8	0	8	8	8	7
134	train	8	0	8	8	8	6
135	train	11	0	11	11	11	9
136	train	15	1	14	14	14	13
137	test	11	1	10	10	10	9
138	train	10	0	10	10	10	8
139	test	12	0	12	12	12	10
140	train	13	0	13	13	13	11
141	test	10	0	10	10	10	8
142	test	12	0	12	12	12	10
143	train	14	0	14	14	14	12
144	train	11	0	11	11	11	9
145	train	11	0	11	11	11	9
146	test	10	1	9	9	9	8
147	test	10	0	10	10	10	8
148	train	12	1	11	11	11	10
149	test	11	0	11	11	11	9
150	train	10	0	10	10	10	8
151	train	12	0	12	12	12	10
152	test	11	1	10	10	10	9
153	train	10	0	10	10	10	8
154	train	11	0	11	11	11	9
155	test	10	0	10	10	10	8
156	test	9	0	9	9	9	7
157	train	9	0	9	9	9	7
158	train	10	0	10	10	10	8
159	train	11	0	11	11	11	9
160	test	7	0	7	7	7	5
161	train	10	0	10	10	10	8
162	test	12	0	12	12	12	10
163	train	12	0	12	12	12	10
164	test	11	1	10	10	10	9
165	train	11	0	11	11	11	9
166	test	10	0	10	10	10	8
167	test	11	0	11	11	11	9
168	test	10	0	10	10	10	8
169	test	9	0	9	9	9	7
170	test	9	1	8	8	8	7
171	train	11	0	11	11	11	9
172	test	9	0	9	9	9	7
173	test	14	1	13	13	13	12
174	train	10	1	9	9	9	8
175	train	11	0	11	11	11	9
176	train	10	0	10	10	10	8
177	train	13	0	13	13	13	11
178	test	14	1	13	13	13	12
179	train	10	0	10	10	10	8
180	train	12	0	12	12	12	10
181	train	10	0	10	10	10	8
182	train	14	0	14	14	14	12
183	test	13	0	13	13	13	11
184	train	11	0	11	11	11	9
185	train	15	0	15	15	15	13
186	train	13	1	12	12	12	11
187	train	11	1	10	10	10	9
188	train	15	0	15	15	15	14
189	train	9	0	9	9	9	8
190	train	14	1	13	13	13	12
191	test	10	0	10	10	10	8
192	test	10	1	9	9	9	8
193	train	11	0	11	11	11	9
194	train	10	0	10	10	10	8
195	test	11	0	11	11	11	9
196	test	12	0	12	12	12	10
197	train	13	0	13	13	13	11
198	train	10	0	10	10	10	8
199	test	10	1	9	9	9	8
200	train	11	1	10	10	10	9
