## Supplementary appendix, analysis code and reproducibility data for "Reconstructing the range-normalized terminal QRS from V1 and V6 using the time-embedded 3D ECG": endpoint_effects.csv

lead	measure	patients	mean	lo	hi
Overall	absolute_ms	77	8.102639838516462	7.052759026687599	9.3363177929574
Overall	auto_A	77	130.1835236706898	116.71007786735863	143.63978248257433
Overall	auto_B	77	152.34022608421995	140.2014836875907	164.8161819126441
Overall	auto_BA	77	22.156702413530144	15.150473780566278	29.01632218593976
Overall	bias_ms	77	-4.313431067489509	-5.813813476837017	-2.839808663108178
Overall	change_A	77	-21.56806776229266	-29.831299104928192	-14.165964032007878
Overall	change_B	77	-24.491775593426286	-33.070146735911095	-16.285685206899906
Overall	change_BA	77	-2.9237078311336235	-5.974784390615419	0.10330488143811718
Overall	manual_A	77	108.61545590839712	96.94356741397434	121.1702247904496
Overall	manual_B	77	127.8484504907937	116.92080243436284	139.4238351184769
Overall	manual_BA	77	19.23299458239653	12.746167230852297	25.302802902995403
V2	absolute_ms	77	8.975322873374822	7.649925345217554	10.418518606213413
V2	auto_A	77	125.99475208902685	109.66942564018855	143.6975589617509
V2	auto_B	77	125.30150731951026	108.54480018332431	144.5541430162924
V2	auto_BA	77	-0.6932447695165685	-8.827775832289676	7.136776353609716
V2	bias_ms	77	-5.017756918406269	-6.990710854801763	-2.983325907497986
V2	change_A	77	-17.327768590017264	-27.277755494388927	-7.590584026954909
V2	change_B	77	-13.277123293603646	-22.615666997736806	-4.096834995822191
V2	change_BA	77	4.050645296413622	-0.5944074984738635	8.74654426288878
V2	manual_A	77	108.66698349900956	90.44329399370014	128.35291827482448
V2	manual_B	77	112.02438402590664	92.85142124827571	133.19126768857691
V2	manual_BA	77	3.357400526897053	-3.719440693482603	10.139432648659705
V3	absolute_ms	77	8.807335017075278	7.453853940071472	10.298285992506772
V3	auto_A	77	169.69454779767761	150.71670479872907	189.47512293180333
V3	auto_B	77	211.41542215764807	189.08562639707966	234.21115761637057
V3	auto_BA	77	41.72087435997049	27.03564316680259	56.05975927946338
V3	bias_ms	77	-7.167611248780079	-8.839567804129494	-5.471811273142442
V3	change_A	77	-38.602552421334785	-51.658673556417845	-27.140290242671597
V3	change_B	77	-49.31806072295519	-64.85451650293963	-34.82876700664507
V3	change_BA	77	-10.715508301620421	-19.345914749063876	-2.447614848214803
V3	manual_A	77	131.09199537634277	114.80322553447047	147.7581481006027
V3	manual_B	77	162.09736143469289	143.45693125978568	181.14921353232705
V3	manual_BA	77	31.005366058350067	19.841259645502326	41.67361652276861
V4	absolute_ms	77	7.685003380457925	6.446662075298439	9.073497381046083
V4	auto_A	77	144.33273797334436	125.26299001897809	164.0825267812291
V4	auto_B	77	177.76578656070328	158.3524714607256	198.56991903682436
V4	auto_BA	77	33.43304858735888	21.54924687838544	45.07415168363841
V4	bias_ms	77	-4.451295241554981	-6.116058153606854	-2.684671700954169
V4	change_A	77	-25.547882718558103	-39.02272329657746	-13.05081133035358
V4	change_B	77	-29.941171908657346	-45.24735425768569	-15.762019036880318
V4	change_BA	77	-4.393289190099234	-9.569514338858951	0.8170136894449036
V4	manual_A	77	118.78485525478625	102.6985307337532	134.7636063067888
V4	manual_B	77	147.82461465204597	132.0333882989208	163.69793688149113
V4	manual_BA	77	29.03975939725965	18.639336251762625	39.064239859389616
V5	absolute_ms	77	6.942898083157825	5.87731721200877	8.238600234541794
V5	auto_A	77	80.71205682271037	70.0418093770971	91.51388109840079
V5	auto_B	77	94.87818829901815	84.63374738713024	105.38142594779474
V5	auto_BA	77	14.166131476307788	8.031341242747486	20.336641027308044
V5	bias_ms	77	-0.6170608612167053	-2.3868515863645725	1.146304236888652
V5	change_A	77	-4.794067319260502	-12.17766735273425	1.661936777902121
V5	change_B	77	-5.430746448488958	-12.892081245865057	1.2320844495260668
V5	change_BA	77	-0.6366791292284577	-2.710854343837244	1.4973753841104684
V5	manual_A	77	75.91798950344987	66.1858301526015	85.9627035470604
V5	manual_B	77	89.4474418505292	79.57994208446577	99.41019443607479
V5	manual_BA	77	13.529452347079328	7.7786741556494565	19.330167759562357
