## Supplementary appendix, analysis code and reproducibility data for "Reconstructing the range-normalized terminal QRS from V1 and V6 using the time-embedded 3D ECG": error_by_lead.csv

lead	pairs	high_r	both	joint_percent	conditional_percent	conditional_ci_low	conditional_ci_high
Overall	2932	1498	432	14.733969986357435	28.83845126835781	22.645988970688112	35.43759268920675
V2	733	342	102	13.915416098226467	29.82456140350877	18.766337131367294	42.50062292358803
V3	733	159	70	9.549795361527968	44.0251572327044	28.123313848920866	62.30999999999997
V4	733	401	148	20.19099590723056	36.907730673316706	25.54191233017175	48.83131984294775
V5	733	596	112	15.279672578444748	18.79194630872483	11.281040268456376	27.225153302732554
