## Supplementary appendix, analysis code and reproducibility data for "Reconstructing the range-normalized terminal QRS from V1 and V6 using the time-embedded 3D ECG": example_s2.csv

patient	reference_peak	sample	time_from_V3_stop_ms	auto_stop	auto_anchor	omitted_excursion_pct_range	max_12lead_identical_run_samples	eligible_candidates	A_range_pct	B_range_pct	V1_range_pct	V1_start	V1_peak	V1_stop	V2_range_pct	V2_start	V2_peak	V2_stop	V3_range_pct	V3_start	V3_peak	V3_stop	V4_range_pct	V4_start	V4_peak	V4_stop	V5_range_pct	V5_start	V5_peak	V5_stop	V6_range_pct	V6_start	V6_peak	V6_stop
71	4218	4172	-174	4244	4229	24.722222222222225	1	221	-1.406500610939101	-1.7306007107021655	-3.848684210526316	4202	4213	4245	-1.3245033112582782	4197	4217	4260	0.6944444444444444	4199	4218	4259	1.86219739292365	4205	4227	4256	2.4703557312252964	4204	4227	4251	2.3043478260869565	4205	4228	4253
71	4218	4173	-172	4244	4229	24.722222222222225	1	221	-0.9370203627842519	-1.434771529385556	-3.1907894736842106	4202	4213	4245	-1.0596026490066226	4197	4217	4260	0.7870370370370371	4199	4218	4259	1.86219739292365	4205	4227	4256	2.272727272727273	4204	4227	4251	2.260869565217391	4205	4228	4253
71	4218	4174	-170	4244	4229	24.722222222222225	1	221	-0.6666998392637009	-1.2572740205955903	-2.7960526315789473	4202	4213	4245	-0.8609271523178808	4197	4217	4260	0.8333333333333334	4199	4218	4259	1.675977653631285	4205	4227	4256	2.075098814229249	4204	4227	4251	2.217391304347826	4205	4228	4253
71	4218	4175	-168	4244	4229	24.722222222222225	1	221	-0.5668936963285285	-1.0797765118056246	-2.401315789473684	4202	4213	4245	-0.5960264900662252	4197	4217	4260	0.8333333333333334	4199	4218	4259	1.378026070763501	4205	4227	4256	1.8774703557312253	4204	4227	4251	1.9130434782608696	4205	4228	4253
71	4218	4176	-166	4244	4229	24.722222222222225	1	221	-0.3177177599176327	-0.813530248620676	-1.8092105263157894	4202	4213	4245	-0.26490066225165565	4197	4217	4260	0.8333333333333334	4199	4218	4259	1.1545623836126628	4205	4227	4256	1.7588932806324111	4204	4227	4251	1.608695652173913	4205	4228	4253
71	4218	4177	-164	4244	4229	24.722222222222225	1	221	0.10924703339988344	-0.4585352310407446	-1.019736842105263	4202	4213	4245	-0.06622516556291391	4197	4217	4260	0.8333333333333334	4199	4218	4259	0.931098696461825	4205	4227	4256	1.640316205533597	4204	4227	4251	1.3478260869565217	4205	4228	4253
71	4218	4178	-162	4244	4229	24.722222222222225	1	221	0.15926324517648127	-0.3106206403824399	-0.6907894736842105	4202	4213	4245	0.0	4197	4217	4260	0.8333333333333334	4199	4218	4259	0.819366852886406	4205	4227	4256	1.482213438735178	4204	4227	4251	1.0434782608695652	4205	4228	4253
71	4218	4179	-160	4244	4229	24.722222222222225	1	221	0.209279456953079	-0.16270604972413522	-0.3618421052631579	4202	4213	4245	0.13245033112582782	4197	4217	4260	0.8333333333333334	4199	4218	4259	0.7821229050279329	4205	4227	4256	1.284584980237154	4204	4227	4251	0.7391304347826086	4205	4228	4253
71	4218	4180	-158	4244	4229	24.722222222222225	1	221	0.2877147321605733	-0.014791459065830473	-0.03289473684210526	4202	4213	4245	0.33112582781456956	4197	4217	4260	0.6944444444444444	4199	4218	4259	0.5586592178770949	4205	4227	4256	0.9683794466403162	4204	4227	4251	0.4782608695652174	4205	4228	4253
71	4218	4181	-156	4244	4229	24.722222222222225	1	221	0.30203740418503316	0.04437437719749142	0.09868421052631579	4202	4213	4245	0.3973509933774834	4197	4217	4260	0.32407407407407407	4199	4218	4259	0.297951582867784	4205	4227	4256	0.45454545454545453	4204	4227	4251	0.34782608695652173	4205	4228	4253
71	4218	4182	-154	4244	4229	24.722222222222225	1	221	0.2595219493477002	0.10354021346081331	0.23026315789473684	4202	4213	4245	0.3973509933774834	4197	4217	4260	0.2777777777777778	4199	4218	4259	0.22346368715083798	4205	4227	4256	0.21739130434782608	4204	4227	4251	0.13043478260869565	4205	4228	4253
71	4218	4183	-152	4244	4229	24.722222222222225	1	221	0.529842472868251	0.281037722250779	0.625	4202	4213	4245	0.5960264900662252	4197	4217	4260	0.4166666666666667	4199	4218	4259	0.148975791433892	4205	4227	4256	0.25691699604743085	4204	4227	4251	0.08695652173913043	4205	4228	4253
71	4218	4184	-150	4244	4229	24.722222222222225	1	221	0.6578413986162965	0.3402035585141009	0.756578947368421	4202	4213	4245	0.6622516556291391	4197	4217	4260	0.23148148148148148	4199	4218	4259	0.0	4205	4227	4256	0.1383399209486166	4204	4227	4251	0.13043478260869565	4205	4228	4253
71	4218	4185	-148	4244	4229	24.722222222222225	1	221	0.27384462137216004	0.16270604972413522	0.3618421052631579	4202	4213	4245	0.3973509933774834	4197	4217	4260	0.0	4199	4218	4259	-0.11173184357541899	4205	4227	4256	-0.019762845849802372	4204	4227	4251	0.0	4205	4228	4253
71	4218	4186	-146	4244	4229	24.722222222222225	1	221	0.08900756876232166	0.10354021346081331	0.23026315789473684	4202	4213	4245	0.06622516556291391	4197	4217	4260	-0.046296296296296294	4199	4218	4259	-0.148975791433892	4205	4227	4256	-0.05928853754940711	4204	4227	4251	-0.13043478260869565	4205	4228	4253
71	4218	4187	-144	4244	4229	24.722222222222225	1	221	0.017846769876068997	0.04437437719749142	0.09868421052631579	4202	4213	4245	-0.26490066225165565	4197	4217	4260	-0.1388888888888889	4199	4218	4259	-0.186219739292365	4205	4227	4256	-0.1383399209486166	4204	4227	4251	-0.08695652173913043	4205	4228	4253
71	4218	4188	-142	4244	4229	24.722222222222225	1	221	-0.22405469021358546	-0.13312313159247424	-0.29605263157894735	4202	4213	4245	-0.46357615894039733	4197	4217	4260	-0.2777777777777778	4199	4218	4259	-0.186219739292365	4205	4227	4256	-0.25691699604743085	4204	4227	4251	0.0	4205	4228	4253
71	4218	4189	-140	4244	4229	24.722222222222225	1	221	-0.29521548909983814	-0.19228896785579616	-0.4276315789473684	4202	4213	4245	-0.5298013245033113	4197	4217	4260	-0.32407407407407407	4199	4218	4259	-0.186219739292365	4205	4227	4256	-0.1383399209486166	4204	4227	4251	0.043478260869565216	4205	4228	4253
71	4218	4190	-138	4244	4229	24.722222222222225	1	221	-0.5512133405959291	-0.3106206403824399	-0.6907894736842105	4202	4213	4245	-0.6622516556291391	4197	4217	4260	-0.32407407407407407	4199	4218	4259	-0.186219739292365	4205	4227	4256	-0.09881422924901186	4204	4227	4251	-0.043478260869565216	4205	4228	4253
71	4218	4191	-136	4244	4229	24.722222222222225	1	221	-0.7146795254780893	-0.3402035585141009	-0.756578947368421	4202	4213	4245	-0.8609271523178808	4197	4217	4260	-0.32407407407407407	4199	4218	4259	-0.186219739292365	4205	4227	4256	-0.21739130434782608	4204	4227	4251	-0.21739130434782608	4205	4228	4253
71	4218	4192	-134	4244	4229	24.722222222222225	1	221	-0.7712913717218589	-0.2218718859874571	-0.4934210526315789	4202	4213	4245	-0.7947019867549668	4197	4217	4260	-0.23148148148148148	4199	4218	4259	-0.11173184357541899	4205	4227	4256	-0.1383399209486166	4204	4227	4251	-0.6086956521739131	4205	4228	4253
71	4218	4193	-132	4244	4229	24.722222222222225	1	221	-0.721275159945261	-0.07395729532915238	-0.16447368421052633	4202	4213	4245	-0.46357615894039733	4197	4217	4260	-0.1388888888888889	4199	4218	4259	-0.037243947858473	4205	4227	4256	0.019762845849802372	4204	4227	4251	-0.9130434782608695	4205	4228	4253
71	4218	4194	-130	4244	4229	24.722222222222225	1	221	-0.543486303038641	0.014791459065830473	0.03289473684210526	4202	4213	4245	-0.13245033112582782	4197	4217	4260	-0.09259259259259259	4199	4218	4259	0.0	4205	4227	4256	0.019762845849802372	4204	4227	4251	-0.8695652173913043	4205	4228	4253
71	4218	4195	-128	4244	4229	24.722222222222225	1	221	-0.4652773084491701	0.04437437719749142	0.09868421052631579	4202	4213	4245	0.0	4197	4217	4260	0.0	4199	4218	4259	0.0	4205	4227	4256	-0.05928853754940711	4204	4227	4251	-0.8260869565217391	4205	4228	4253
71	4218	4196	-126	4244	4229	24.722222222222225	1	221	-0.5007445675832848	0.07395729532915238	0.16447368421052633	4202	4213	4245	0.06622516556291391	4197	4217	4260	0.09259259259259259	4199	4218	4259	0.0	4205	4227	4256	-0.09881422924901186	4204	4227	4251	-0.9565217391304348	4205	4228	4253
71	4218	4197	-124	4244	4229	24.722222222222225	1	221	-0.6287434933313303	0.014791459065830473	0.03289473684210526	4202	4213	4245	-0.26490066225165565	4197	4217	4260	0.046296296296296294	4199	4218	4259	-0.11173184357541899	4205	4227	4256	-0.21739130434782608	4204	4227	4251	-1.0	4205	4228	4253
71	4218	4198	-122	4244	4229	24.722222222222225	1	221	-0.699904292217583	-0.04437437719749142	-0.09868421052631579	4202	4213	4245	-0.7284768211920529	4197	4217	4260	-0.046296296296296294	4199	4218	4259	-0.148975791433892	4205	4227	4256	-0.21739130434782608	4204	4227	4251	-0.9565217391304348	4205	4228	4253
71	4218	4199	-120	4244	4229	24.722222222222225	1	221	-0.7781132868070539	-0.07395729532915238	-0.16447368421052633	4202	4213	4245	-0.8609271523178808	4197	4217	4260	-0.09259259259259259	4199	4218	4259	-0.037243947858473	4205	4227	4256	0.05928853754940711	4204	4227	4251	-1.0	4205	4228	4253
71	4218	4200	-118	4244	4229	24.722222222222225	1	221	-0.8065323502379503	-0.07395729532915238	-0.16447368421052633	4202	4213	4245	-0.9271523178807947	4197	4217	4260	-0.09259259259259259	4199	4218	4259	0.0	4205	4227	4256	0.1383399209486166	4204	4227	4251	-1.0434782608695652	4205	4228	4253
71	4218	4201	-116	4244	4229	24.722222222222225	1	221	-0.721275159945261	-0.07395729532915238	-0.16447368421052633	4202	4213	4245	-0.7947019867549668	4197	4217	4260	0.0	4199	4218	4259	0.11173184357541899	4205	4227	4256	0.37549407114624506	4204	4227	4251	-0.9130434782608695	4205	4228	4253
71	4218	4202	-114	4244	4229	24.722222222222225	1	221	-0.44390644072149193	0.07395729532915238	0.16447368421052633	4202	4213	4245	0.0	4197	4217	4260	0.18518518518518517	4199	4218	4259	0.33519553072625696	4205	4227	4256	0.7707509881422925	4204	4227	4251	-0.8695652173913043	4205	4228	4253
71	4218	4203	-112	4244	4229	24.722222222222225	1	221	-0.12379598604236651	0.281037722250779	0.625	4202	4213	4245	1.0596026490066226	4197	4217	4260	0.37037037037037035	4199	4218	4259	0.48417132216014896	4205	4227	4256	0.9683794466403162	4204	4227	4251	-0.9130434782608695	4205	4228	4253
71	4218	4204	-110	4244	4229	24.722222222222225	1	221	0.053992870864253494	0.3697864766457618	0.8223684210526315	4202	4213	4245	1.7218543046357615	4197	4217	4260	0.5555555555555556	4199	4218	4259	0.521415270018622	4205	4227	4256	1.0869565217391304	4204	4227	4251	-0.8695652173913043	4205	4228	4253
71	4218	4205	-108	4244	4229	24.722222222222225	1	221	0.053992870864253494	0.3697864766457618	0.8223684210526315	4202	4213	4245	1.7218543046357615	4197	4217	4260	0.7870370370370371	4199	4218	4259	0.148975791433892	4205	4227	4256	0.8893280632411067	4204	4227	4251	-0.8695652173913043	4205	4228	4253
71	4218	4206	-106	4244	4229	24.722222222222225	1	221	0.8360828167589631	0.6656156579623713	1.480263157894737	4202	4213	4245	2.384105960264901	4197	4217	4260	1.4814814814814814	4199	4218	4259	0.521415270018622	4205	4227	4256	0.49407114624505927	4204	4227	4251	-0.43478260869565216	4205	4228	4253
71	4218	4207	-104	4244	4229	24.722222222222225	1	221	1.7966404614143627	1.405188611253895	3.125	4202	4213	4245	3.7086092715231787	4197	4217	4260	2.638888888888889	4199	4218	4259	0.521415270018622	4205	4227	4256	0.2964426877470356	4204	4227	4251	-0.8695652173913043	4205	4228	4253
71	4218	4208	-102	4244	4229	24.722222222222225	1	221	1.2998725529187338	1.7010177925705046	3.7828947368421053	4202	4213	4245	4.039735099337748	4197	4217	4260	3.7962962962962963	4199	4218	4259	-0.409683426443203	4205	4227	4256	-0.8893280632411067	4204	4227	4251	-2.391304347826087	4205	4228	4253
71	4218	4209	-100	4244	4229	24.722222222222225	1	221	1.7636622890785039	2.7364199271786376	6.0855263157894735	4202	4213	4245	6.688741721854305	4197	4217	4260	5.185185185185185	4199	4218	4259	-0.037243947858473	4205	4227	4256	-2.075098814229249	4204	4227	4251	-4.3478260869565215	4205	4228	4253
71	4218	4210	-98	4244	4229	24.722222222222225	1	221	4.254290250097347	4.807224196394904	10.69078947368421	4202	4213	4245	11.986754966887418	4197	4217	4260	9.583333333333334	4199	4218	4259	0.521415270018622	4205	4227	4256	-3.260869565217391	4204	4227	4251	-5.869565217391305	4205	4228	4253
71	4218	4211	-96	4244	4229	24.722222222222225	1	221	6.744918211116191	6.87802846561117	15.296052631578947	4202	4213	4245	17.94701986754967	4197	4217	4260	13.287037037037036	4199	4218	4259	-0.22346368715083798	4205	4227	4256	-4.644268774703558	4204	4227	4251	-7.391304347826087	4205	4228	4253
71	4218	4212	-94	4244	4229	24.722222222222225	1	221	7.528139560101019	7.765516009560999	17.269736842105264	4202	4213	4245	22.582781456953644	4197	4217	4260	16.296296296296298	4199	4218	4259	-0.22346368715083798	4205	4227	4256	-6.4229249011857705	4204	4227	4251	-8.478260869565217	4205	4228	4253
71	4218	4213	-92	4244	4229	24.722222222222225	1	221	8.346601887601937	8.505088962852524	18.914473684210527	4202	4213	4245	23.576158940397352	4197	4217	4260	17.916666666666668	4199	4218	4259	0.148975791433892	4205	4227	4256	-6.4229249011857705	4204	4227	4251	-9.130434782608695	4205	4228	4253
71	4218	4214	-90	4244	4229	24.722222222222225	1	221	7.990797893170672	8.209259781535913	18.25657894736842	4202	4213	4245	23.576158940397352	4197	4217	4260	17.916666666666668	4199	4218	4259	0.148975791433892	4205	4227	4256	-5.830039525691699	4204	4227	4251	-8.91304347826087	4205	4228	4253
71	4218	4215	-88	4244	4229	24.722222222222225	1	221	8.701274478943082	8.209259781535913	18.25657894736842	4202	4213	4245	24.23841059602649	4197	4217	4260	17.685185185185187	4199	4218	4259	1.452513966480447	4205	4227	4256	-4.644268774703558	4204	4227	4251	-7.826086956521739	4205	4228	4253
71	4218	4216	-86	4244	4229	24.722222222222225	1	221	9.731182677540549	8.061345190877608	17.92763157894737	4202	4213	4245	23.576158940397352	4197	4217	4260	17.685185185185187	4199	4218	4259	3.6871508379888267	4205	4227	4256	-2.272727272727273	4204	4227	4251	-5.869565217391305	4205	4228	4253
71	4218	4217	-84	4244	4229	24.722222222222225	1	221	10.761090876138015	7.913430600219303	17.598684210526315	4202	4213	4245	24.90066225165563	4197	4217	4260	20.925925925925927	4199	4218	4259	7.225325884543762	4205	4227	4256	1.0869565217391304	4204	4227	4251	-3.9130434782608696	4205	4228	4253
71	4218	4218	-82	4244	4229	24.722222222222225	1	221	12.678811956178462	7.6176014189026935	16.94078947368421	4202	4213	4245	26.556291390728475	4197	4217	4260	23.24074074074074	4199	4218	4259	11.880819366852887	4205	4227	4256	5.434782608695652	4204	4227	4251	-0.21739130434782608	4205	4228	4253
71	4218	4219	-80	4244	4229	24.722222222222225	1	221	13.281302800222367	6.87802846561117	15.296052631578947	4202	4213	4245	25.56291390728477	4197	4217	4260	24.166666666666668	4199	4218	4259	15.977653631284916	4205	4227	4256	9.58498023715415	4204	4227	4251	2.608695652173913	4205	4228	4253
71	4218	4220	-78	4244	4229	24.722222222222225	1	221	14.024757558330636	5.5467971496864275	12.335526315789474	4202	4213	4245	24.56953642384106	4197	4217	4260	23.703703703703702	4199	4218	4259	21.191806331471135	4205	4227	4256	13.735177865612648	4204	4227	4251	7.173913043478261	4205	4228	4253
71	4218	4221	-76	4244	4229	24.722222222222225	1	221	12.028634699627188	1.996846973887114	4.440789473684211	4202	4213	4245	17.94701986754967	4197	4217	4260	23.00925925925926	4199	4218	4259	26.778398510242084	4205	4227	4256	20.454545454545453	4204	4227	4251	13.26086956521739	4205	4228	4253
71	4218	4222	-74	4244	4229	24.722222222222225	1	221	9.924526099195234	-2.2926761552037234	-5.098684210526316	4202	4213	4245	11.655629139072847	4197	4217	4260	19.074074074074073	4199	4218	4259	33.48230912476723	4205	4227	4256	28.952569169960473	4204	4227	4251	21.08695652173913	4205	4228	4253
71	4218	4223	-72	4244	4229	24.722222222222225	1	221	8.319448213439141	-5.694711740344732	-12.664473684210526	4202	4213	4245	6.026490066225166	4197	4217	4260	18.37962962962963	4199	4218	4259	40.0	4205	4227	4256	35.869565217391305	4204	4227	4251	27.391304347826086	4205	4228	4253
71	4218	4224	-70	4244	4229	24.722222222222225	1	221	6.641625564470633	-9.98423486943557	-22.20394736842105	4202	4213	4245	-3.9072847682119205	4197	4217	4260	15.833333333333334	4199	4218	4259	45.95903165735568	4205	4227	4256	44.36758893280632	4204	4227	4251	35.869565217391305	4205	4228	4253
71	4218	4225	-68	4244	4229	24.722222222222225	1	221	0.9101264657839799	-16.344562267742674	-36.348684210526315	4202	4213	4245	-18.14569536423841	4197	4217	4260	8.88888888888889	4199	4218	4259	51.1731843575419	4205	4227	4256	53.06324110671937	4204	4227	4251	43.47826086956522	4205	4228	4253
71	4218	4226	-66	4244	4229	24.722222222222225	1	221	-4.500809616987505	-22.26114589407486	-49.50657894736842	4202	4213	4245	-29.735099337748345	4197	4217	4260	1.25	4199	4218	4259	57.31843575418994	4205	4227	4256	60.77075098814229	4204	4227	4251	50.43478260869565	4205	4228	4253
71	4218	4227	-64	4244	4229	24.722222222222225	1	221	-8.274821044757148	-26.698583613824006	-59.375	4202	4213	4245	-43.64238410596027	4197	4217	4260	-8.00925925925926	4199	4218	4259	62.16014897579144	4205	4227	4256	67.09486166007905	4204	4227	4251	56.08695652173913	4205	4228	4253
71	4218	4228	-62	4244	4229	24.722222222222225	1	221	-9.380868215837381	-29.213131655015182	-64.96710526315789	4202	4213	4245	-54.23841059602649	4197	4217	4260	-16.574074074074073	4199	4218	4259	65.32588454376165	4205	4227	4256	71.83794466403162	4204	4227	4251	60.869565217391305	4205	4228	4253
71	4218	4229	-60	4244	4229	24.722222222222225	1	221	-10.768843215046353	-30.54436297093993	-67.92763157894737	4202	4213	4245	-62.847682119205295	4197	4217	4260	-25.37037037037037	4199	4218	4259	65.512104283054	4205	4227	4256	73.02371541501977	4204	4227	4251	62.17391304347826	4205	4228	4253
71	4218	4230	-58	4244	4229	24.722222222222225	1	221	-11.229238741935767	-29.804790017648408	-66.28289473684211	4202	4213	4245	-66.82119205298014	4197	4217	4260	-30.694444444444443	4199	4218	4259	60.85661080074488	4205	4227	4256	69.26877470355731	4204	4227	4251	59.56521739130435	4205	4228	4253
71	4218	4231	-56	4244	4229	24.722222222222225	1	221	-12.68430148890656	-29.065217064356876	-64.63815789473684	4202	4213	4245	-67.81456953642385	4197	4217	4260	-35.092592592592595	4199	4218	4259	54.8975791433892	4205	4227	4256	63.93280632411067	4204	4227	4251	55.43478260869565	4205	4228	4253
71	4218	4232	-54	4244	4229	24.722222222222225	1	221	-11.932926909167483	-26.25483984184909	-58.38815789473684	4202	4213	4245	-62.51655629139073	4197	4217	4260	-37.638888888888886	4199	4218	4259	44.84171322160149	4205	4227	4256	55.237154150197625	4204	4227	4251	49.34782608695652	4205	4228	4253
71	4218	4233	-52	4244	4229	24.722222222222225	1	221	-12.957178092314368	-23.148633438024692	-51.48026315789474	4202	4213	4245	-56.556291390728475	4197	4217	4260	-42.26851851851852	4199	4218	4259	30.130353817504655	4205	4227	4256	41.99604743083004	4204	4227	4251	39.78260869565217	4205	4228	4253
71	4218	4234	-50	4244	4229	24.722222222222225	1	221	-12.025073007634354	-18.711195718275548	-41.61184210526316	4202	4213	4245	-50.264900662251655	4197	4217	4260	-49.675925925925924	4199	4218	4259	12.998137802607076	4205	4227	4256	26.976284584980238	4204	4227	4251	29.782608695652176	4205	4228	4253
71	4218	4235	-48	4244	4229	24.722222222222225	1	221	-12.550293476105379	-14.717501770501322	-32.73026315789474	4202	4213	4245	-44.966887417218544	4197	4217	4260	-54.76851851851852	4199	4218	4259	-5.437616387337058	4205	4227	4256	11.16600790513834	4204	4227	4251	18.695652173913043	4205	4228	4253
71	4218	4236	-46	4244	4229	24.722222222222225	1	221	-12.150197278437092	-9.836320278777265	-21.875	4202	4213	4245	-39.00662251655629	4197	4217	4260	-56.620370370370374	4199	4218	4259	-18.286778398510243	4205	4227	4256	-3.8537549407114624	4204	4227	4251	6.739130434782608	4205	4228	4253
71	4218	4237	-44	4244	4229	24.722222222222225	1	221	-11.220354999937319	-6.582199284294561	-14.638157894736842	4202	4213	4245	-34.03973509933775	4197	4217	4260	-54.30555555555556	4199	4218	4259	-22.942271880819366	4205	4227	4256	-10.375494071146244	4204	4227	4251	-0.21739130434782608	4205	4228	4253
71	4218	4238	-42	4244	4229	24.722222222222225	1	221	-10.47124322637847	-4.955138787053209	-11.019736842105264	4202	4213	4245	-28.410596026490065	4197	4217	4260	-50.833333333333336	4199	4218	4259	-22.383612662942273	4205	4227	4256	-12.944664031620553	4204	4227	4251	-3.260869565217391	4205	4228	4253
71	4218	4239	-40	4244	4229	24.722222222222225	1	221	-8.726332829648126	-2.7364199271786376	-6.0855263157894735	4202	4213	4245	-24.105960264900663	4197	4217	4260	-46.666666666666664	4199	4218	4259	-21.63873370577281	4205	4227	4256	-13.735177865612648	4204	4227	4251	-6.304347826086956	4205	4228	4253
71	4218	4240	-38	4244	4229	24.722222222222225	1	221	-7.196262513284681	-1.405188611253895	-3.125	4202	4213	4245	-19.47019867549669	4197	4217	4260	-41.574074074074076	4199	4218	4259	-20.14897579143389	4205	4227	4256	-13.339920948616601	4204	4227	4251	-7.391304347826087	4205	4228	4253
71	4218	4241	-36	4244	4229	24.722222222222225	1	221	-7.763512378812494	-0.813530248620676	-1.8092105263157894	4202	4213	4245	-16.821192052980134	4197	4217	4260	-36.48148148148148	4199	4218	4259	-17.914338919925513	4205	4227	4256	-13.537549407114625	4204	4227	4251	-9.782608695652174	4205	4228	4253
71	4218	4242	-34	4244	4229	24.722222222222225	1	221	-7.088276771556174	-0.6656156579623713	-1.480263157894737	4202	4213	4245	-13.509933774834437	4197	4217	4260	-31.62037037037037	4199	4218	4259	-15.679702048417132	4205	4227	4256	-12.351778656126482	4204	4227	4251	-9.130434782608695	4205	4228	4253
71	4218	4243	-32	4244	4229	24.722222222222225	1	221	-6.839327115763302	-0.5177010673040666	-1.1513157894736843	4202	4213	4245	-12.847682119205299	4197	4217	4260	-27.685185185185187	4199	4218	4259	-12.886405959031658	4205	4227	4256	-10.968379446640316	4204	4227	4251	-9.130434782608695	4205	4228	4253
71	4218	4244	-30	4244	4229	24.722222222222225	1	221	-5.773046535559628	-0.2218718859874571	-0.4934210526315789	4202	4213	4245	-11.19205298013245	4197	4217	4260	-23.055555555555557	4199	4218	4259	-10.837988826815643	4205	4227	4256	-9.980237154150197	4204	4227	4251	-8.26086956521739	4205	4228	4253
71	4218	4245	-28	4244	4229	24.722222222222225	1	221	-5.773046535559628	-0.2218718859874571	-0.4934210526315789	4202	4213	4245	-9.867549668874172	4197	4217	4260	-19.12037037037037	4199	4218	4259	-9.720670391061452	4205	4227	4256	-8.596837944664031	4204	4227	4251	-8.26086956521739	4205	4228	4253
71	4218	4246	-26	4244	4229	24.722222222222225	1	221	-5.346760584096182	-0.2218718859874571	-0.4934210526315789	4202	4213	4245	-7.880794701986755	4197	4217	4260	-15.87962962962963	4199	4218	4259	-7.8584729981378025	4205	4227	4256	-7.41106719367589	4204	4227	4251	-7.608695652173913	4205	4228	4253
71	4218	4247	-24	4244	4229	24.722222222222225	1	221	-4.885233654116644	-0.3697864766457618	-0.8223684210526315	4202	4213	4245	-7.218543046357616	4197	4217	4260	-12.407407407407407	4199	4218	4259	-5.810055865921788	4205	4227	4256	-6.620553359683795	4204	4227	4251	-6.521739130434782	4205	4228	4253
71	4218	4248	-22	4244	4229	24.722222222222225	1	221	-5.135314712999634	-1.1093594299372855	-2.4671052631578947	4202	4213	4245	-5.562913907284768	4197	4217	4260	-8.703703703703704	4199	4218	4259	-3.9478584729981376	4205	4227	4256	-5.434782608695652	4204	4227	4251	-5.0	4205	4228	4253
71	4218	4249	-20	4244	4229	24.722222222222225	1	221	-3.784843498486995	-0.813530248620676	-1.8092105263157894	4202	4213	4245	-4.23841059602649	4197	4217	4260	-6.157407407407407	4199	4218	4259	-2.271880819366853	4205	4227	4256	-3.458498023715415	4204	4227	4251	-3.6956521739130435	4205	4228	4253
71	4218	4250	-18	4244	4229	24.722222222222225	1	221	-2.9675125740761943	-0.6656156579623713	-1.480263157894737	4202	4213	4245	-4.900662251655629	4197	4217	4260	-4.305555555555555	4199	4218	4259	-0.9683426443202979	4205	4227	4256	-2.4703557312252964	4204	4227	4251	-2.8260869565217392	4205	4228	4253
71	4218	4251	-16	4244	4229	24.722222222222225	1	221	-2.2922769668198755	-0.5177010673040666	-1.1513157894736843	4202	4213	4245	-4.23841059602649	4197	4217	4260	-2.9166666666666665	4199	4218	4259	-0.409683426443203	4205	4227	4256	-1.8774703557312253	4204	4227	4251	-2.1739130434782608	4205	4228	4253
71	4218	4252	-14	4244	4229	24.722222222222225	1	221	-2.0433273110270025	-0.3697864766457618	-0.8223684210526315	4202	4213	4245	-1.9205298013245033	4197	4217	4260	-1.7592592592592593	4199	4218	4259	0.707635009310987	4205	4227	4256	-1.6798418972332017	4204	4227	4251	-2.1739130434782608	4205	4228	4253
71	4218	4253	-12	4244	4229	24.722222222222225	1	221	-1.082769666371603	0.3697864766457618	0.8223684210526315	4202	4213	4245	-0.5960264900662252	4197	4217	4260	-0.6018518518518519	4199	4218	4259	1.080074487895717	4205	4227	4256	-1.482213438735178	4204	4227	4251	-2.608695652173913	4205	4228	4253
71	4218	4254	-10	4244	4229	24.722222222222225	1	221	-0.5848703547858577	0.6656156579623713	1.480263157894737	4202	4213	4245	0.3973509933774834	4197	4217	4260	0.5555555555555556	4199	4218	4259	1.080074487895717	4205	4227	4256	-1.482213438735178	4204	4227	4251	-2.608695652173913	4205	4228	4253
71	4218	4255	-8	4244	4229	24.722222222222225	1	221	-0.5848703547858577	0.6656156579623713	1.480263157894737	4202	4213	4245	0.3973509933774834	4197	4217	4260	1.0185185185185186	4199	4218	4259	1.080074487895717	4205	4227	4256	-1.6798418972332017	4204	4227	4251	-2.608695652173913	4205	4228	4253
71	4218	4256	-6	4244	4229	24.722222222222225	1	221	-0.3570652861026394	0.902279003015659	2.0065789473684212	4202	4213	4245	0.9271523178807947	4197	4217	4260	1.2962962962962963	4199	4218	4259	1.303538175046555	4205	4227	4256	-1.7984189723320159	4204	4227	4251	-2.869565217391304	4205	4228	4253
71	4218	4257	-4	4244	4229	24.722222222222225	1	221	-0.16495375717155944	1.0501935936739637	2.335526315789474	4202	4213	4245	1.4569536423841059	4197	4217	4260	1.4351851851851851	4199	4218	4259	1.415270018621974	4205	4227	4256	-1.8379446640316206	4204	4227	4251	-2.9565217391304346	4205	4228	4253
71	4218	4258	-2	4244	4229	24.722222222222225	1	221	-0.08674476258208907	1.0797765118056246	2.401315789473684	4202	4213	4245	1.8543046357615893	4197	4217	4260	1.6666666666666667	4199	4218	4259	1.601489757914339	4205	4227	4256	-1.7193675889328064	4204	4227	4251	-2.9130434782608696	4205	4228	4253
71	4218	4259	0	4244	4229	24.722222222222225	1	221	0.2545102792066913	1.1981081843322683	2.664473684210526	4202	4213	4245	2.185430463576159	4197	4217	4260	2.037037037037037	4199	4218	4259	1.899441340782123	4205	4227	4256	-1.482213438735178	4204	4227	4251	-2.6956521739130435	4205	4228	4253
71	4218	4260	2	4244	4229	24.722222222222225	1	221	0.3966055963611734	1.1981081843322683	2.664473684210526	4202	4213	4245	2.3178807947019866	4197	4217	4260	2.2685185185185186	4199	4218	4259	2.122905027932961	4205	4227	4256	-1.2450592885375493	4204	4227	4251	-2.4782608695652173	4205	4228	4253
71	4218	4261	4	4244	4229	24.722222222222225	1	221	0.43912105119850664	1.1389423480689465	2.5328947368421053	4202	4213	4245	2.4503311258278146	4197	4217	4260	2.5	4199	4218	4259	2.271880819366853	4205	4227	4256	-1.0474308300395256	4204	4227	4251	-2.260869565217391	4205	4228	4253
71	4218	4262	6	4244	4229	24.722222222222225	1	221	0.545749109218874	1.1685252662006074	2.598684210526316	4202	4213	4245	2.7152317880794703	4197	4217	4260	2.9166666666666665	4199	4218	4259	2.4208566108007448	4205	4227	4256	-0.849802371541502	4204	4227	4251	-2.1739130434782608	4205	4228	4253
71	4218	4263	8	4244	4229	24.722222222222225	1	221	0.5600717812433338	1.2276911024639292	2.7302631578947367	4202	4213	4245	2.9139072847682117	4197	4217	4260	3.1944444444444446	4199	4218	4259	2.532588454376164	4205	4227	4256	-0.7312252964426877	4204	4227	4251	-2.3043478260869565	4205	4228	4253
71	4218	4264	10	4244	4229	24.722222222222225	1	221	0.5814426489710115	1.2572740205955903	2.7960526315789473	4202	4213	4245	2.980132450331126	4197	4217	4260	3.425925925925926	4199	4218	4259	2.569832402234637	4205	4227	4256	-0.691699604743083	4204	4227	4251	-2.347826086956522	4205	4228	4253
71	4218	4265	12	4244	4229	24.722222222222225	1	221	0.7308124424467349	1.346022774990573	2.9934210526315788	4202	4213	4245	3.1125827814569536	4197	4217	4260	3.6574074074074074	4199	4218	4259	2.569832402234637	4205	4227	4256	-0.691699604743083	4204	4227	4251	-2.347826086956522	4205	4228	4253
71	4218	4266	14	4244	4229	24.722222222222225	1	221	0.9229239713778151	1.4939373656488777	3.3223684210526314	4202	4213	4245	3.3112582781456954	4197	4217	4260	3.75	4199	4218	4259	2.569832402234637	4205	4227	4256	-0.7312252964426877	4204	4227	4251	-2.4347826086956523	4205	4228	4253
71	4218	4267	16	4244	4229	24.722222222222225	1	221	0.7665059821988732	1.434771529385556	3.1907894736842106	4202	4213	4245	3.1125827814569536	4197	4217	4260	3.7037037037037037	4199	4218	4259	2.569832402234637	4205	4227	4256	-0.8893280632411067	4204	4227	4251	-2.5217391304347827	4205	4228	4253
71	4218	4268	18	4244	4229	24.722222222222225	1	221	0.5389271941336793	1.3164398568589122	2.9276315789473686	4202	4213	4245	3.0463576158940397	4197	4217	4260	3.7037037037037037	4199	4218	4259	2.569832402234637	4205	4227	4256	-0.9288537549407114	4204	4227	4251	-2.5652173913043477	4205	4228	4253
71	4218	4269	20	4244	4229	24.722222222222225	1	221	0.5459753898368973	1.2868569387272513	2.861842105263158	4202	4213	4245	3.2450331125827816	4197	4217	4260	3.935185185185185	4199	4218	4259	2.644320297951583	4205	4227	4256	-0.691699604743083	4204	4227	4251	-2.4782608695652173	4205	4228	4253
71	4218	4270	22	4244	4229	24.722222222222225	1	221	0.6098617124019081	1.2572740205955903	2.7960526315789473	4202	4213	4245	3.443708609271523	4197	4217	4260	4.212962962962963	4199	4218	4259	2.718808193668529	4205	4227	4256	-0.37549407114624506	4204	4227	4251	-2.3043478260869565	4205	4228	4253
71	4218	4271	24	4244	4229	24.722222222222225	1	221	0.6951189026945974	1.2572740205955903	2.7960526315789473	4202	4213	4245	3.642384105960265	4197	4217	4260	4.62962962962963	4199	4218	4259	2.793296089385475	4205	4227	4256	-0.05928853754940711	4204	4227	4251	-2.1739130434782608	4205	4228	4253
71	4218	4272	26	4244	4229	24.722222222222225	1	221	0.8729077596012171	1.346022774990573	2.9934210526315788	4202	4213	4245	3.7086092715231787	4197	4217	4260	5.092592592592593	4199	4218	4259	3.016759776536313	4205	4227	4256	0.17786561264822134	4204	4227	4251	-2.130434782608696	4205	4228	4253
71	4218	4273	28	4244	4229	24.722222222222225	1	221	1.171647346552665	1.5235202837805388	3.388157894736842	4202	4213	4245	3.7086092715231787	4197	4217	4260	5.324074074074074	4199	4218	4259	2.97951582867784	4205	4227	4256	0.25691699604743085	4204	4227	4251	-2.130434782608696	4205	4228	4253
71	4218	4274	30	4244	4229	24.722222222222225	1	221	1.4135488066423194	1.7010177925705046	3.7828947368421053	4202	4213	4245	3.7086092715231787	4197	4217	4260	5.37037037037037	4199	4218	4259	2.644320297951583	4205	4227	4256	0.2964426877470356	4204	4227	4251	-2.217391304347826	4205	4228	4253
71	4218	4275	32	4244	4229	24.722222222222225	1	221	1.548822208711606	1.848932383228809	4.1118421052631575	4202	4213	4245	3.7086092715231787	4197	4217	4260	5.462962962962963	4199	4218	4259	2.4953445065176907	4205	4227	4256	0.2964426877470356	4204	4227	4251	-2.391304347826087	4205	4228	4253
71	4218	4276	34	4244	4229	24.722222222222225	1	221	1.8120945365289391	2.056012810150436	4.572368421052632	4202	4213	4245	3.576158940397351	4197	4217	4260	5.601851851851852	4199	4218	4259	2.458100558659218	4205	4227	4256	0.2964426877470356	4204	4227	4251	-2.5217391304347827	4205	4228	4253
71	4218	4277	36	4244	4229	24.722222222222225	1	221	1.9400934622769843	2.1151786464137574	4.703947368421052	4202	4213	4245	3.3112582781456954	4197	4217	4260	5.648148148148148	4199	4218	4259	2.4208566108007448	4205	4227	4256	0.21739130434782608	4204	4227	4251	-2.4782608695652173	4205	4228	4253
71	4218	4278	38	4244	4229	24.722222222222225	1	221	1.8475617956630537	2.026429892018775	4.506578947368421	4202	4213	4245	3.0463576158940397	4197	4217	4260	5.648148148148148	4199	4218	4259	2.532588454376164	4205	4227	4256	0.1383399209486166	4204	4227	4251	-2.391304347826087	4205	4228	4253
71	4218	4279	40	4244	4229	24.722222222222225	1	221	1.9541898536834212	2.056012810150436	4.572368421052632	4202	4213	4245	2.9139072847682117	4197	4217	4260	5.787037037037037	4199	4218	4259	2.793296089385475	4205	4227	4256	0.25691699604743085	4204	4227	4251	-2.3043478260869565	4205	4228	4253
71	4218	4280	42	4244	4229	24.722222222222225	1	221	2.067866107407007	2.056012810150436	4.572368421052632	4202	4213	4245	2.980132450331126	4197	4217	4260	6.018518518518518	4199	4218	4259	3.016759776536313	4205	4227	4256	0.49407114624505927	4204	4227	4251	-2.130434782608696	4205	4228	4253
71	4218	4281	44	4244	4229	24.722222222222225	1	221	2.0037535042239725	1.967264055755453	4.375	4202	4213	4245	3.0463576158940397	4197	4217	4260	6.064814814814815	4199	4218	4259	3.091247672253259	4205	4227	4256	0.6126482213438735	4204	4227	4251	-2.0	4205	4228	4253
71	4218	4282	46	4244	4229	24.722222222222225	1	221	1.8828027741791449	1.87851530136047	4.177631578947368	4202	4213	4245	3.2450331125827816	4197	4217	4260	6.157407407407407	4199	4218	4259	3.2402234636871508	4205	4227	4256	0.7312252964426877	4204	4227	4251	-1.9565217391304348	4205	4228	4253
71	4218	4283	48	4244	4229	24.722222222222225	1	221	1.8116419752928925	1.8193494650971485	4.046052631578948	4202	4213	4245	3.576158940397351	4197	4217	4260	6.296296296296297	4199	4218	4259	3.277467411545624	4205	4227	4256	0.849802371541502	4204	4227	4251	-1.9130434782608696	4205	4228	4253
71	4218	4284	50	4244	4229	24.722222222222225	1	221	1.456064261479652	1.6418519563071825	3.651315789473684	4202	4213	4245	3.642384105960265	4197	4217	4260	6.342592592592593	4199	4218	4259	3.165735567970205	4205	4227	4256	0.8102766798418972	4204	4227	4251	-2.0	4205	4228	4253
