## Supplementary appendix, analysis code and reproducibility data for "Reconstructing the range-normalized terminal QRS from V1 and V6 using the time-embedded 3D ECG": example_traces.csv

q	patient	peak	sample	end	auto_end	measured	A	B	rmse
0.5	28	2236	2198	2280	2273	5.935251798561154	4.037290027809253	-2.936698442267072	117.54746254197302
0.5	28	2236	2199	2280	2273	5.935251798561154	4.403610278570555	-2.4184575406905306	117.54746254197302
0.5	28	2236	2200	2280	2273	5.935251798561154	5.098462716489365	-1.554722704729627	117.54746254197302
0.5	28	2236	2201	2280	2273	4.8561151079136735	4.592550596589506	-1.554722704729627	117.54746254197302
0.5	28	2236	2202	2280	2273	4.8561151079136735	4.415170663847158	-1.2092287703452653	117.54746254197302
0.5	28	2236	2203	2280	2273	4.13669064748202	4.490746791054741	-0.8637348359609035	117.54746254197302
0.5	28	2236	2204	2280	2273	4.13669064748202	5.072235038162179	-0.5182409015765433	117.54746254197302
0.5	28	2236	2205	2280	2273	3.057553956834539	4.098198861966252	-0.3454939343843617	117.54746254197302
0.5	28	2236	2206	2280	2273	2.3381294964028783	3.4149068093240453	0.0	117.54746254197302
0.5	28	2236	2207	2280	2273	1.2589928057553976	3.022358880235558	0.5182409015765418	117.54746254197302
0.5	28	2236	2208	2280	2273	1.6187050359712245	2.8449789474932095	0.8637348359609027	117.54746254197302
0.5	28	2236	2209	2280	2273	0.5395683453237439	0.9609223370323312	0.3454939343843601	117.54746254197302
0.5	28	2236	2210	2280	2273	-0.5395683453237368	0.20205415718254305	0.3454939343843601	117.54746254197302
0.5	28	2236	2211	2280	2273	-1.2589928057553905	-1.138302269774683	0.0	117.54746254197302
0.5	28	2236	2212	2280	2273	-1.9784172661870443	-1.3912583297246124	0.0	117.54746254197302
0.5	28	2236	2213	2280	2273	-3.057553956834525	-2.150126509574401	0.0	117.54746254197302
0.5	28	2236	2214	2280	2273	-2.697841726618705	-2.6560386294742595	0.0	117.54746254197302
0.5	28	2236	2215	2280	2273	-4.136690647482013	-3.4149068093240476	0.0	117.54746254197302
0.5	28	2236	2216	2280	2273	-4.136690647482013	-2.8334185622166097	0.3454939343843601	117.54746254197302
0.5	28	2236	2217	2280	2273	-4.856115107913666	-3.781227060085351	-0.5182409015765433	117.54746254197302
0.5	28	2236	2218	2280	2273	-4.856115107913666	-3.603847127343001	-0.8637348359609035	117.54746254197302
0.5	28	2236	2219	2280	2273	-4.496402877697832	-4.260911501658023	-1.554722704729627	117.54746254197302
0.5	28	2236	2220	2280	2273	-4.496402877697832	-4.1591076961232565	-2.2457105734983505	117.54746254197302
0.5	28	2236	2221	2280	2273	-7.374100719424462	-2.6560386294742595	0.0	117.54746254197302
0.5	28	2236	2222	2280	2273	-1.2589928057553905	2.3884152764737463	2.2457105734983487	117.54746254197302
0.5	28	2236	2223	2280	2273	-2.697841726618705	1.4406067786050054	1.3819757375374453	117.54746254197302
0.5	28	2236	2224	2280	2273	-1.9784172661870443	2.3243995345427697	3.1094454094592523	117.54746254197302
0.5	28	2236	2225	2280	2273	-7.374100719424462	-6.767351330604108	0.8637348359609027	117.54746254197302
0.5	28	2236	2226	2280	2273	-0.1798561151079099	1.833154707693492	0.8637348359609027	117.54746254197302
0.5	28	2236	2227	2280	2273	-3.7769784172661787	2.161686894851003	1.2092287703452644	117.54746254197302
0.5	28	2236	2228	2280	2273	-4.496402877697832	-2.2257026367819828	-0.3454939343843617	117.54746254197302
0.5	28	2236	2229	2280	2273	7.7338129496402885	12.442641932539946	3.1094454094592523	117.54746254197302
0.5	28	2236	2230	2280	2273	20.32374100719425	26.933606569119526	6.909878687687228	117.54746254197302
0.5	28	2236	2231	2280	2273	23.92086330935252	18.722541552136438	9.8465771299543	117.54746254197302
0.5	28	2236	2232	2280	2273	23.92086330935252	-1.7113370393794956	4.318674179804518	117.54746254197302
0.5	28	2236	2233	2280	2273	41.906474820143885	6.711789066175757	4.664168114188879	117.54746254197302
0.5	28	2236	2234	2280	2273	72.4820143884892	7.089669702213662	6.391637786110686	117.54746254197302
0.5	28	2236	2235	2280	2273	103.05755395683454	-2.647585151971633	4.664168114188879	117.54746254197302
0.5	28	2236	2236	2280	2273	130.0359712230216	3.48737602875765	3.800433278227975	117.54746254197302
0.5	28	2236	2237	2280	2273	148.02158273381295	16.80691069361972	2.2457105734983487	117.54746254197302
0.5	28	2236	2238	2280	2273	112.05035971223022	-0.05624847249603704	-7.773613523648131	117.54746254197302
0.5	28	2236	2239	2280	2273	16.726618705035975	-12.834322615809135	-17.62019065360243	117.54746254197302
0.5	28	2236	2240	2280	2273	-77.5179856115108	-22.54448254584794	-35.413128274397046	117.54746254197302
0.5	28	2236	2241	2280	2273	-192.62589928057554	-39.01733344482988	-57.52474007499618	117.54746254197302
0.5	28	2236	2242	2280	2273	-284.3525179856115	-57.14129875710201	-86.02798966170599	117.54746254197302
0.5	28	2236	2243	2280	2273	-318.52517985611513	-57.1426711732374	-112.63102260930182	117.54746254197302
0.5	28	2236	2244	2280	2273	-345.50359712230215	-64.69804423204084	-135.60636924586186	117.54746254197302
0.5	28	2236	2245	2280	2273	-404.85611510791364	-92.66952168153568	-169.81026874991363	117.54746254197302
0.5	28	2236	2246	2280	2273	-440.8273381294964	-102.40814895185633	-198.1407713694313	117.54746254197302
0.5	28	2236	2247	2280	2273	-467.0863309352518	-106.28789187195082	-229.75346636560033	117.54746254197302
0.5	28	2236	2248	2280	2273	-492.2661870503597	-104.55325302426655	-259.984185624232	117.54746254197302
0.5	28	2236	2249	2280	2273	-482.1942446043165	-71.01948708814405	-278.9863520153719	117.54746254197302
0.5	28	2236	2250	2280	2273	-461.69064748201436	-52.2474160493756	-296.08830176739775	117.54746254197302
0.5	28	2236	2251	2280	2273	-457.7338129496403	-31.661517957625165	-304.89839709419897	117.54746254197302
0.5	28	2236	2252	2280	2273	-462.41007194244605	-18.068146124214536	-315.60870906011417	117.54746254197302
0.5	28	2236	2253	2280	2273	-497.66187050359713	1.619291918547333	-323.90056348533886	117.54746254197302
0.5	28	2236	2254	2280	2273	-502.69784172661866	5.081993722864809	-320.7911180758796	117.54746254197302
0.5	28	2236	2255	2280	2273	-439.0287769784173	16.52108385535604	-284.6870019327138	117.54746254197302
0.5	28	2236	2256	2280	2273	-388.66906474820144	14.381469447487348	-240.11828439713122	117.54746254197302
0.5	28	2236	2257	2280	2273	-376.0791366906475	-15.989659531193354	-207.8146015321934	117.54746254197302
0.5	28	2236	2258	2280	2273	-400.1798561151079	-56.81601657253134	-180.52058071582886	117.54746254197302
0.5	28	2236	2259	2280	2273	-412.0503597122302	-99.45309375907735	-164.97335366853258	117.54746254197302
0.5	28	2236	2260	2280	2273	-402.33812949640287	-111.30821466671352	-146.31668121177708	117.54746254197302
0.5	28	2236	2261	2280	2273	-359.89208633093523	-102.41248518095283	-122.99584064083268	117.54746254197302
0.5	28	2236	2262	2280	2273	-296.2230215827338	-83.70081780602528	-101.05697580742572	117.54746254197302
0.5	28	2236	2263	2280	2273	-227.87769784172662	-61.15391456047108	-82.4003033506702	117.54746254197302
0.5	28	2236	2264	2280	2273	-172.84172661870502	-51.60646727012403	-66.50758236898957	117.54746254197302
0.5	28	2236	2265	2280	2273	-127.87769784172662	-45.423024886333664	-50.960355321693314	117.54746254197302
0.5	28	2236	2266	2280	2273	-84.71223021582733	-30.778668333384246	-34.894887372820506	117.54746254197302
0.5	28	2236	2267	2280	2273	-48.7410071942446	-20.67285356648297	-21.075129997446048	117.54746254197302
0.5	28	2236	2268	2280	2273	-22.84172661870504	-24.74413854205435	-8.464601392416855	117.54746254197302
0.5	28	2236	2269	2280	2273	-8.093525179856115	-27.454185982069966	-4.664168114188879	117.54746254197302
0.5	28	2236	2270	2280	2273	23.201438848920866	-5.871998189389739	3.800433278227975	117.54746254197302
0.5	28	2236	2271	2280	2273	35.79136690647482	-3.60160746538833	10.710311965915203	117.54746254197302
0.5	28	2236	2272	2280	2273	40.82733812949641	-8.672289049663515	9.501083195569938	117.54746254197302
0.5	28	2236	2273	2280	2273	56.29496402877698	7.574700713514986	15.547227047296262	117.54746254197302
0.5	28	2236	2274	2280	2273	58.093525179856115	0.8844789640054529	15.02898614571972	117.54746254197302
0.5	28	2236	2275	2280	2273	64.20863309352518	7.63560954767199	18.138431555178975	117.54746254197302
0.5	28	2236	2276	2280	2273	77.87769784172662	23.493158289535984	21.24787696463823	117.54746254197302
0.5	28	2236	2277	2280	2273	82.55395683453239	29.319601145886985	25.91204507882711	117.54746254197302
0.5	28	2236	2278	2280	2273	76.07913669064749	12.57825964808523	21.075129997446048	117.54746254197302
0.5	28	2236	2279	2280	2273	89.74820143884892	32.29105812335516	26.77577991478801	117.54746254197302
0.5	28	2236	2280	2280	2273	94.06474820143885	36.399263916711035	29.366984422670722	117.54746254197302
0.5	28	2236	2281	2280	2273	96.94244604316546	27.039889698563645	29.366984422670722	117.54746254197302
0.5	28	2236	2282	2280	2273	87.9496402877698	14.395193608841154	25.91204507882711	117.54746254197302
0.5	28	2236	2283	2280	2273	89.74820143884892	16.936314593617055	27.121273849172372	117.54746254197302
0.5	28	2236	2284	2280	2273	85.07194244604317	8.969752159081253	25.393804177250562	117.54746254197302
0.5	28	2236	2285	2280	2273	77.87769784172662	-2.1078591220612637	23.320840570944394	117.54746254197302
0.5	28	2236	2286	2280	2273	81.4748201438849	6.934543294205213	24.1845754069053	117.54746254197302
0.5	28	2236	2287	2280	2273	86.87050359712231	14.976681855948584	26.257539013211463	117.54746254197302
0.5	28	2236	2288	2280	2273	89.3884892086331	10.967172960353501	26.430285980403646	117.54746254197302
0.5	28	2236	2289	2280	2273	91.18705035971223	12.167937518172181	27.294020816364554	117.54746254197302
0.5	28	2236	2290	2280	2273	94.06474820143885	14.380526315790569	28.157755652325456	117.54746254197302
0.5	28	2236	2291	2280	2273	95.86330935251799	15.543502810005442	28.84874352109418	117.54746254197302
0.5	28	2236	2292	2280	2273	98.74100719424462	17.79387967122763	29.885225324247262	117.54746254197302
0.5	28	2236	2293	2280	2273	98.74100719424462	17.79387967122763	29.885225324247262	117.54746254197302
0.5	28	2236	2294	2280	2273	99.46043165467626	18.375367918335066	30.230719258631623	117.54746254197302
0.5	28	2236	2295	2280	2273	100.53956834532374	18.628323978284996	30.230719258631623	117.54746254197302
0.5	28	2236	2296	2280	2273	101.2589928057554	20.006468468846016	30.74896016020817	117.54746254197302
0.5	28	2236	2297	2280	2273	103.05755395683454	21.093868835853314	31.094454094592525	117.54746254197302
0.5	28	2236	2298	2280	2273	104.85611510791367	22.940137382710397	31.43994802897689	117.54746254197302
0.5	28	2236	2299	2280	2273	106.65467625899281	25.077150053121215	31.958188930553433	117.54746254197302
0.5	28	2236	2300	2280	2273	109.1726618705036	26.923418599978294	32.30368286493779	117.54746254197302
0.5	28	2236	2301	2280	2273	110.25179856115108	26.417506480078433	32.30368286493779	117.54746254197302
0.5	28	2236	2302	2280	2273	111.33093525179856	26.417506480078433	32.30368286493779	117.54746254197302
0.5	28	2236	2303	2280	2273	112.05035971223022	25.911594360178583	32.30368286493779	117.54746254197302
0.5	28	2236	2304	2280	2273	113.84892086330936	26.53087067088981	32.82192376651434	117.54746254197302
0.99	80	1574	1526	1599	1596	-1.2232415902140659	-11.111009145537015	-6.97688682081065	343.01128087041724
0.99	80	1574	1527	1599	1596	-3.058103975535168	-12.374078631354632	-6.97688682081065	343.01128087041724
0.99	80	1574	1528	1599	1596	-4.281345565749234	-13.63714811717225	-6.97688682081065	343.01128087041724
0.99	80	1574	1529	1599	1596	-4.892966360856271	-15.531752345898678	-6.97688682081065	343.01128087041724
0.99	80	1574	1530	1599	1596	-4.281345565749234	-14.357497957054095	-6.279198138729585	343.01128087041724
0.99	80	1574	1531	1599	1596	-4.892966360856271	-12.596116373787222	-5.232665115607987	343.01128087041724
0.99	80	1574	1532	1599	1596	-4.281345565749234	-10.834734790520347	-4.18613209248639	343.01128087041724
0.99	80	1574	1533	1599	1596	-3.058103975535168	-8.397410915858147	-3.488443410405325	343.01128087041724
0.99	80	1574	1534	1599	1596	-1.2232415902140659	-5.328552298287137	-2.79075472832426	343.01128087041724
0.99	80	1574	1535	1599	1596	0.0	-2.304101229202648	-1.7442217052026625	343.01128087041724
0.99	80	1574	1536	1599	1596	3.058103975535168	2.5261389716352367	0.0	343.01128087041724
0.99	80	1574	1537	1599	1596	3.058103975535168	3.7003933604798185	0.6976886820810649	343.01128087041724
0.99	80	1574	1538	1599	1596	4.892966360856271	6.724844429564309	1.7442217052026625	343.01128087041724
0.99	80	1574	1539	1599	1596	4.892966360856271	8.486226012831182	2.7907547283242597	343.01128087041724
0.99	80	1574	1540	1599	1596	6.116207951070336	13.316466213669067	4.534976433526922	343.01128087041724
0.99	80	1574	1541	1599	1596	4.892966360856271	10.292015144584573	3.4884434104053246	343.01128087041724
0.99	80	1574	1542	1599	1596	3.058103975535168	7.223156527013564	2.7907547283242597	343.01128087041724
0.99	80	1574	1543	1599	1596	1.8348623853211024	4.198705457929073	1.7442217052026625	343.01128087041724
0.99	80	1574	1544	1599	1596	1.2232415902140659	2.9356359721114553	1.7442217052026625	343.01128087041724
0.99	80	1574	1545	1599	1596	0.0	1.1742543888445818	0.6976886820810649	343.01128087041724
0.99	80	1574	1546	1599	1596	-1.8348623853211024	-0.6315347429088097	0.0	343.01128087041724
0.99	80	1574	1547	1599	1596	-3.058103975535168	-2.392916326175683	-1.0465330231215977	343.01128087041724
0.99	80	1574	1548	1599	1596	-3.058103975535168	-0.4983120974492563	-1.0465330231215977	343.01128087041724
0.99	80	1574	1549	1599	1596	-13.455657492354739	-19.04468644833487	-4.18613209248639	343.01128087041724
0.99	80	1574	1550	1599	1596	-7.951070336391439	-6.448570074547648	1.0465330231215975	343.01128087041724
0.99	80	1574	1551	1599	1596	6.116207951070336	18.68942606044272	6.976886820810649	343.01128087041724
0.99	80	1574	1552	1599	1596	9.174311926605505	33.81168140586518	12.209551936418638	343.01128087041724
0.99	80	1574	1553	1599	1596	1.2232415902140659	0.5969562585198442	5.232665115607987	343.01128087041724
0.99	80	1574	1554	1599	1596	-6.116207951070336	-2.11664197115902	1.7442217052026625	343.01128087041724
0.99	80	1574	1555	1599	1596	-12.232415902140673	-22.06913751741936	-5.232665115607987	343.01128087041724
0.99	80	1574	1556	1599	1596	-6.116207951070336	-6.315347429088095	0.0	343.01128087041724
0.99	80	1574	1557	1599	1596	-4.281345565749234	-5.052277943270475	0.0	343.01128087041724
0.99	80	1574	1558	1599	1596	-9.174311926605505	-17.01685957414889	-5.232665115607987	343.01128087041724
0.99	80	1574	1559	1599	1596	-3.058103975535168	-14.303261344470023	-1.7442217052026625	343.01128087041724
0.99	80	1574	1560	1599	1596	-0.6116207951070294	-8.209951657814521	0.0	343.01128087041724
0.99	80	1574	1561	1599	1596	1.2232415902140659	-16.740585219132225	-2.4419103872837273	343.01128087041724
0.99	80	1574	1562	1599	1596	10.39755351681957	-22.60202809925758	-1.0465330231215977	343.01128087041724
0.99	80	1574	1563	1599	1596	33.027522935779814	4.761083232059953	12.209551936418638	343.01128087041724
0.99	80	1574	1564	1599	1596	63.608562691131496	22.5427001945772	16.395684028905027	343.01128087041724
0.99	80	1574	1565	1599	1596	97.85932721712538	45.24337245490537	21.628349144513017	343.01128087041724
0.99	80	1574	1566	1599	1596	129.66360856269114	49.66411565526704	21.628349144513017	343.01128087041724
0.99	80	1574	1567	1599	1596	151.0703363914373	31.38927788739683	-3.488443410405325	343.01128087041724
0.99	80	1574	1568	1599	1596	155.35168195718654	34.94188176631829	-31.395990693647924	343.01128087041724
0.99	80	1574	1569	1599	1596	149.84709480122325	17.5897734525674	-68.7223351849849	343.01128087041724
0.99	80	1574	1570	1599	1596	181.651376146789	25.474305434877493	-95.93219378614644	343.01128087041724
0.99	80	1574	1571	1599	1596	242.81345565749234	45.85630962990422	-122.09551936418639	343.01128087041724
0.99	80	1574	1572	1599	1596	321.10091743119267	54.46119145209616	-150.003066647429	343.01128087041724
0.99	80	1574	1573	1599	1596	373.08868501529054	56.61750319974044	-176.86408090754998	343.01128087041724
0.99	80	1574	1574	1599	1596	391.43730886850153	81.60770985317242	-199.5389630751846	343.01128087041724
0.99	80	1574	1575	1599	1596	379.20489296636083	101.22495665983081	-224.65575563010293	343.01128087041724
0.99	80	1574	1576	1599	1596	317.43119266055044	74.34559058986378	-266.5170765549668	343.01128087041724
0.99	80	1574	1577	1599	1596	191.43730886850153	25.737427034175653	-301.40151065902006	343.01128087041724
0.99	80	1574	1578	1599	1596	-14.067278287461775	-11.36988850369437	-337.3324777861949	343.01128087041724
0.99	80	1574	1579	1599	1596	-219.57186544342508	-24.084307166747294	-356.5189165434242	343.01128087041724
0.99	80	1574	1580	1599	1596	-398.77675840978594	-27.14333672022076	-352.3327844509378	343.01128087041724
0.99	80	1574	1581	1599	1596	-499.6941896024465	16.73832208779629	-334.8905673989112	343.01128087041724
0.99	80	1574	1582	1599	1596	-545.565749235474	64.52749164253214	-303.4945767052633	343.01128087041724
0.99	80	1574	1583	1599	1596	-491.13149847094803	93.28180381303054	-271.4008973295343	343.01128087041724
0.99	80	1574	1584	1599	1596	-469.72477064220186	112.98242090447047	-232.6791754740352	343.01128087041724
0.99	80	1574	1585	1599	1596	-388.37920489296636	88.17458221698581	-186.6317224566849	343.01128087041724
0.99	80	1574	1586	1599	1596	-305.81039755351685	92.62445908954513	-127.32818447979436	343.01128087041724
0.99	80	1574	1587	1599	1596	-284.4036697247707	89.54541788778144	-88.25761828325473	343.01128087041724
0.99	80	1574	1588	1599	1596	-267.2782874617737	66.09455507518375	-62.791981387295856	343.01128087041724
0.99	80	1574	1589	1599	1596	-215.90214067278288	49.40311517653929	-40.8147879017423	343.01128087041724
0.99	80	1574	1590	1599	1596	-186.54434250764527	41.46434658164512	-18.13990573410769	343.01128087041724
0.99	80	1574	1591	1599	1596	-159.02140672782875	25.463769330589855	-11.511863254337573	343.01128087041724
0.99	80	1574	1592	1599	1596	-134.5565749235474	15.877183669693265	-0.697688682081065	343.01128087041724
0.99	80	1574	1593	1599	1596	-108.25688073394495	8.042150527966001	6.279198138729584	343.01128087041724
0.99	80	1574	1594	1599	1596	-88.68501529051989	11.84118804951641	11.16301891329704	343.01128087041724
0.99	80	1574	1595	1599	1596	-73.39449541284404	7.331629752181705	11.860707595378106	343.01128087041724
0.99	80	1574	1596	1599	1596	-62.99694189602447	-2.4078366823695383	13.953773641621298	343.01128087041724
0.99	80	1574	1597	1599	1596	-55.04587155963303	-0.7352701960757067	15.697995346823962	343.01128087041724
0.99	80	1574	1598	1599	1596	-42.813455657492355	21.743364321819875	22.674882167634614	343.01128087041724
0.99	80	1574	1599	1599	1596	-25.68807339449541	34.339480695607094	27.9075472832426	343.01128087041724
0.99	80	1574	1600	1599	1596	-32.415902140672785	9.023854366670651	23.37257084971568	343.01128087041724
0.99	80	1574	1601	1599	1596	-35.474006116207946	3.7397096168700337	20.232971780350884	343.01128087041724
0.99	80	1574	1602	1599	1596	-40.97859327217125	-15.482607025410907	17.442217052026624	343.01128087041724
0.99	80	1574	1603	1599	1596	-34.862385321100916	-8.757762595846593	19.186438757229286	343.01128087041724
0.99	80	1574	1604	1599	1596	-27.522935779816514	1.5342525487379746	22.674882167634614	343.01128087041724
0.99	80	1574	1605	1599	1596	-18.34862385321101	8.935039269697619	24.070259531796744	343.01128087041724
0.99	80	1574	1606	1599	1596	-18.34862385321101	13.410019082643359	28.605235965323665	343.01128087041724
0.99	80	1574	1607	1599	1596	-7.339449541284402	20.855213352089518	29.651768988445262	343.01128087041724
0.99	80	1574	1608	1599	1596	-6.116207951070336	26.992930587231534	31.047146352607395	343.01128087041724
0.99	80	1574	1609	1599	1596	-6.116207951070336	17.741947186031993	29.302924647404733	343.01128087041724
0.99	80	1574	1610	1599	1596	-7.951070336391439	19.50332876929886	30.349457670526327	343.01128087041724
0.99	80	1574	1611	1599	1596	-1.8348623853211024	20.766398255116474	30.349457670526327	343.01128087041724
0.99	80	1574	1612	1599	1596	-0.6116207951070294	21.71861490152847	32.79136805781006	343.01128087041724
0.99	80	1574	1613	1599	1596	0.0	24.200346324677184	33.140212398850586	343.01128087041724
0.99	80	1574	1614	1599	1596	1.2232415902140659	25.463415810494798	33.140212398850586	343.01128087041724
0.99	80	1574	1615	1599	1596	1.2232415902140659	26.139358101890142	32.79136805781006	343.01128087041724
0.99	80	1574	1616	1599	1596	3.058103975535168	29.928566559342997	32.79136805781006	343.01128087041724
0.99	80	1574	1617	1599	1596	3.058103975535168	28.033962330616564	32.79136805781006	343.01128087041724
0.99	80	1574	1618	1599	1596	4.281345565749234	29.795343913883432	33.83790108093165	343.01128087041724
0.99	80	1574	1619	1599	1596	4.281345565749234	30.969598302728013	34.535589763012716	343.01128087041724
0.99	80	1574	1620	1599	1596	6.116207951070336	32.730979885994884	35.58212278613432	343.01128087041724
0.99	80	1574	1621	1599	1596	5.504587155963307	32.730979885994884	35.58212278613432	343.01128087041724
0.99	80	1574	1622	1599	1596	6.116207951070336	34.62558411472132	35.58212278613432	343.01128087041724
0.99	80	1574	1623	1599	1596	6.116207951070336	34.62558411472132	35.58212278613432	343.01128087041724
