## Supplementary appendix, analysis code and reproducibility data for "Reconstructing the range-normalized terminal QRS from V1 and V6 using the time-embedded 3D ECG": high_correlation_example.csv

patient	peak	sample	end	auto_end	measured	A	B	rmse	correlation	qualifying_pairs
78	4060	4027	4096	4096	0.6269592476489123	4.1085710438573235	2.3178368845425084	147.28106104674418	0.9734281762450484	70
78	4060	4028	4096	4096	0.6269592476489123	3.6935624985172453	2.3178368845425084	147.28106104674418	0.9734281762450484	70
78	4060	4029	4096	4096	0.6269592476489123	3.2785539531771724	2.3178368845425084	147.28106104674418	0.9734281762450484	70
78	4060	4030	4096	4096	-0.6269592476488981	1.7181272447022586	1.3907021307255059	147.28106104674418	0.9734281762450484	70
78	4060	4031	4096	4096	-1.8808777429467085	-2.1829395264850278	-0.9271347538170028	147.28106104674418	0.9734281762450484	70
78	4060	4032	4096	4096	-2.5078369905956066	-3.7433662349599413	-1.8542695076340057	147.28106104674418	0.9734281762450484	70
78	4060	4033	4096	4096	-2.5078369905956066	-1.402726172247574	-0.46356737690850297	147.28106104674418	0.9734281762450484	70
78	4060	4034	4096	4096	-2.5078369905956066	-0.6225128180101144	0.0	147.28106104674418	0.9734281762450484	70
78	4060	4035	4096	4096	-2.5078369905956066	-0.6225128180101144	0.0	147.28106104674418	0.9734281762450484	70
78	4060	4036	4096	4096	-2.5078369905956066	-0.6225128180101144	0.0	147.28106104674418	0.9734281762450484	70
78	4060	4037	4096	4096	-1.2539184952978104	0.20750427267003657	0.0	147.28106104674418	0.9734281762450484	70
78	4060	4038	4096	4096	0.0	1.037521363350183	0.0	147.28106104674418	0.9734281762450484	70
78	4060	4039	4096	4096	0.6269592476489123	1.4525299086902608	0.0	147.28106104674418	0.9734281762450484	70
78	4060	4040	4096	4096	1.8808777429467085	1.4525299086902608	0.0	147.28106104674418	0.9734281762450484	70
78	4060	4041	4096	4096	6.269592476489038	4.62318706208278	1.3907021307255059	147.28106104674418	0.9734281762450484	70
78	4060	4042	4096	4096	10.03134796238244	3.8927774442880176	0.46356737690850297	147.28106104674418	0.9734281762450484	70
78	4060	4043	4096	4096	11.285266457680251	-0.3734941357966554	-2.3178368845425084	147.28106104674418	0.9734281762450484	70
78	4060	4044	4096	4096	12.539184952978047	-0.3734941357966554	-2.3178368845425084	147.28106104674418	0.9734281762450484	70
78	4060	4045	4096	4096	13.166144200626967	-1.6185197718168796	-2.3178368845425084	147.28106104674418	0.9734281762450484	70
78	4060	4046	4096	4096	13.166144200626967	-0.4731016086820392	-1.3907021307255059	147.28106104674418	0.9734281762450484	70
78	4060	4047	4096	4096	13.166144200626967	1.5023336451329476	-0.46356737690850297	147.28106104674418	0.9734281762450484	70
78	4060	4048	4096	4096	11.91222570532915	-1.253314962919493	-1.8542695076340057	147.28106104674418	0.9734281762450484	70
78	4060	4049	4096	4096	11.91222570532915	-2.448536862497026	-2.3178368845425084	147.28106104674418	0.9734281762450484	70
78	4060	4050	4096	4096	11.91222570532915	2.697555544710485	0.0	147.28106104674418	0.9734281762450484	70
78	4060	4051	4096	4096	9.404388714733543	7.113238334123233	1.3907021307255059	147.28106104674418	0.9734281762450484	70
78	4060	4052	4096	4096	7.523510971786848	2.382154472255791	-0.9271347538170028	147.28106104674418	0.9734281762450484	70
78	4060	4053	4096	4096	6.269592476489038	-10.665678950211666	-6.953510653627519	147.28106104674418	0.9734281762450484	70
78	4060	4054	4096	4096	21.943573667711604	-14.815764403612413	-6.953510653627519	147.28106104674418	0.9734281762450484	70
78	4060	4055	4096	4096	34.48275862068965	8.839654905724762	4.63567376908502	147.28106104674418	0.9734281762450484	70
78	4060	4056	4096	4096	47.02194357366771	15.89473240145893	16.224858191797548	147.28106104674418	0.9734281762450484	70
78	4060	4057	4096	4096	53.29153605015674	22.94980989719312	27.814042614510086	147.28106104674418	0.9734281762450484	70
78	4060	4058	4096	4096	97.17868338557994	34.90202889296844	32.4497163835951	147.28106104674418	0.9734281762450484	70
78	4060	4059	4096	4096	153.6050156739812	49.92536534429797	27.814042614510086	147.28106104674418	0.9734281762450484	70
78	4060	4060	4096	4096	203.76175548589345	48.016448030818395	6.953510653627526	147.28106104674418	0.9734281762450484	70
78	4060	4061	4096	4096	225.70532915360502	38.803434539391155	-23.178368845425073	147.28106104674418	0.9734281762450484	70
78	4060	4062	4096	4096	172.41379310344826	19.96226346110242	-60.26375899810519	147.28106104674418	0.9734281762450484	70
78	4060	4063	4096	4096	90.9090909090909	-9.00510256847465	-99.66698603532781	147.28106104674418	0.9734281762450484	70
78	4060	4064	4096	4096	72.10031347962382	-14.566067970928078	-125.1631917652954	147.28106104674418	0.9734281762450484	70
78	4060	4065	4096	4096	68.96551724137932	-7.925795695392737	-148.34156061072048	147.28106104674418	0.9734281762450484	70
78	4060	4066	4096	4096	21.943573667711604	-18.96483323130684	-180.79127699431555	147.28106104674418	0.9734281762450484	70
78	4060	4067	4096	4096	-15.673981191222566	-16.22562772695872	-206.28748272428314	147.28106104674418	0.9734281762450484	70
78	4060	4068	4096	4096	-40.752351097178675	-28.841670625146275	-243.37287287696324	147.28106104674418	0.9734281762450484	70
78	4060	4069	4096	4096	-47.02194357366771	-35.730622707659826	-275.82258926055835	147.28106104674418	0.9734281762450484	70
78	4060	4070	4096	4096	-68.96551724137932	-33.48945456773846	-296.6831212214409	147.28106104674418	0.9734281762450484	70
78	4060	4071	4096	4096	-122.25705329153605	-52.247732377034595	-315.22581629778097	147.28106104674418	0.9734281762450484	70
78	4060	4072	4096	4096	-175.54858934169278	-82.12827986647292	-326.8150007204935	147.28106104674418	0.9734281762450484	70
78	4060	4073	4096	4096	-238.2445141065831	-105.1198752733978	-305.95446875961096	147.28106104674418	0.9734281762450484	70
78	4060	4074	4096	4096	-319.7492163009404	-163.80234112966332	-261.9155679533033	147.28106104674418	0.9734281762450484	70
78	4060	4075	4096	4096	-423.1974921630094	-224.64274298162186	-236.41936222333575	147.28106104674418	0.9734281762450484	70
78	4060	4076	4096	4096	-539.1849529780565	-305.8184280051498	-234.1015253387932	147.28106104674418	0.9734281762450484	70
78	4060	4077	4096	4096	-608.1504702194356	-355.5365601769661	-215.55883026245314	147.28106104674418	0.9734281762450484	70
78	4060	4078	4096	4096	-648.9028213166143	-387.077345172906	-192.3804614170281	147.28106104674418	0.9734281762450484	70
78	4060	4079	4096	4096	-639.4984326018808	-389.06949463061363	-173.83776634068803	147.28106104674418	0.9734281762450484	70
78	4060	4080	4096	4096	-611.2852664576802	-358.6080165077558	-148.34156061072048	147.28106104674418	0.9734281762450484	70
78	4060	4081	4096	4096	-561.128526645768	-339.60072001624627	-132.1167024189229	147.28106104674418	0.9734281762450484	70
78	4060	4082	4096	4096	-498.43260188087777	-301.91803898443345	-115.89184422712538	147.28106104674418	0.9734281762450484	70
78	4060	4083	4096	4096	-432.601880877743	-287.3927398975308	-115.89184422712538	147.28106104674418	0.9734281762450484	70
78	4060	4084	4096	4096	-363.6363636363636	-266.6423126305271	-115.89184422712538	147.28106104674418	0.9734281762450484	70
78	4060	4085	4096	4096	-288.4012539184953	-251.86799486141103	-118.20968111166788	147.28106104674418	0.9734281762450484	70
78	4060	4086	4096	4096	-235.10971786833858	-224.0624900986731	-106.62049668895533	147.28106104674418	0.9734281762450484	70
78	4060	4087	4096	4096	-178.6833855799373	-192.60493724696136	-90.39563849715779	147.28106104674418	0.9734281762450484	70
78	4060	4088	4096	4096	-141.06583072100312	-146.87110399056047	-71.85294342081772	147.28106104674418	0.9734281762450484	70
78	4060	4089	4096	4096	-119.12225705329153	-125.29072740792368	-60.26375899810519	147.28106104674418	0.9734281762450484	70
78	4060	4090	4096	4096	-87.77429467084637	-109.68646032317453	-50.992411459935155	147.28106104674418	0.9734281762450484	70
78	4060	4091	4096	4096	-68.96551724137932	-68.1027125201744	-32.4497163835951	147.28106104674418	0.9734281762450484	70
78	4060	4092	4096	4096	-53.29153605015675	-52.24942675321181	-25.496205729967578	147.28106104674418	0.9734281762450484	70
78	4060	4093	4096	4096	-34.48275862068965	-36.3961409862492	-18.542695076340056	147.28106104674418	0.9734281762450484	70
78	4060	4094	4096	4096	-15.673981191222566	-20.542855219286604	-11.589184422712535	147.28106104674418	0.9734281762450484	70
78	4060	4095	4096	4096	-3.134796238244519	-8.590636223511291	-6.953510653627519	147.28106104674418	0.9734281762450484	70
78	4060	4096	4096	4096	3.134796238244519	-8.590636223511291	-6.953510653627519	147.28106104674418	0.9734281762450484	70
78	4060	4097	4096	4096	7.523510971786848	-3.029535270963707	-4.635673769085014	147.28106104674418	0.9734281762450484	70
78	4060	4098	4096	4096	10.03134796238244	2.116557136243793	-2.3178368845425084	147.28106104674418	0.9734281762450484	70
78	4060	4099	4096	4096	11.91222570532915	7.262649543451303	0.0	147.28106104674418	0.9734281762450484	70
78	4060	4100	4096	4096	12.539184952978047	11.993733405318741	2.3178368845425084	147.28106104674418	0.9734281762450484	70
78	4060	4101	4096	4096	13.166144200626967	15.579399104051333	3.7085390152680113	147.28106104674418	0.9734281762450484	70
78	4060	4102	4096	4096	13.166144200626967	16.77462100362886	4.172106392176511	147.28106104674418	0.9734281762450484	70
78	4060	4103	4096	4096	16.30094043887147	18.799859993886553	4.63567376908502	147.28106104674418	0.9734281762450484	70
78	4060	4104	4096	4096	21.3166144200627	20.874902720586928	4.63567376908502	147.28106104674418	0.9734281762450484	70
78	4060	4105	4096	4096	24.45141065830721	20.874902720586928	4.63567376908502	147.28106104674418	0.9734281762450484	70
78	4060	4106	4096	4096	26.33228840125392	19.21486853922663	4.63567376908502	147.28106104674418	0.9734281762450484	70
78	4060	4107	4096	4096	28.213166144200628	16.724817267186182	4.63567376908502	147.28106104674418	0.9734281762450484	70
78	4060	4108	4096	4096	27.586206896551722	12.989740359125511	4.63567376908502	147.28106104674418	0.9734281762450484	70
78	4060	4109	4096	4096	26.33228840125392	9.25466345106484	4.63567376908502	147.28106104674418	0.9734281762450484	70
78	4060	4110	4096	4096	25.078369905956116	6.349603633684318	4.63567376908502	147.28106104674418	0.9734281762450484	70
78	4060	4111	4096	4096	23.197492163009407	7.860226605716524	6.026375899810519	147.28106104674418	0.9734281762450484	70
78	4060	4112	4096	4096	23.824451410658305	12.1763019222439	8.344212784353031	147.28106104674418	0.9734281762450484	70
78	4060	4113	4096	4096	26.959247648902824	17.422001802336787	9.734914915078537	147.28106104674418	0.9734281762450484	70
78	4060	4114	4096	4096	30.094043887147336	22.667701682429673	11.125617045804036	147.28106104674418	0.9734281762450484	70
78	4060	4115	4096	4096	31.347962382445147	25.10794921802744	11.589184422712544	147.28106104674418	0.9734281762450484	70
78	4060	4116	4096	4096	31.97492163009405	26.352974854047662	11.589184422712544	147.28106104674418	0.9734281762450484	70
78	4060	4117	4096	4096	31.97492163009405	25.207556690912817	10.662049668895536	147.28106104674418	0.9734281762450484	70
78	4060	4118	4096	4096	30.094043887147336	20.891481374385464	8.344212784353031	147.28106104674418	0.9734281762450484	70
78	4060	4119	4096	4096	26.959247648902824	16.16039751251802	6.026375899810519	147.28106104674418	0.9734281762450484	70
78	4060	4120	4096	4096	26.33228840125392	16.525602321415413	6.489943276719026	147.28106104674418	0.9734281762450484	70
