## Supplementary appendix, analysis code and reproducibility data for "Reconstructing the range-normalized terminal QRS from V1 and V6 using the time-embedded 3D ECG": model_effects.csv

lead	measure	patients	mean	lo	hi
Overall	A	80	106.3792074147902	95.11851514240531	118.36311546449264
Overall	AD	80	73.1268213574256	63.99163564280409	82.70995011593249
Overall	B	80	125.8277338086948	114.95602714807967	136.8229135898601
Overall	BA	80	19.448526393904597	13.028236411494884	25.51721215498615
Overall	BC	80	21.715123731268655	14.116781113592657	28.992716814162225
Overall	C	80	104.11261007742614	93.09747419397017	115.9786400579415
Overall	D	80	33.25238605736463	29.032355267368498	37.884534995663024
Overall	U	80	126.97647588175005	113.89569763941809	140.49778060559925
Overall	UA	80	20.597268466959825	14.39610093750165	26.79967874198891
Overall	aligned_BA	80	17.48663327418102	12.711201159100845	22.118372705802905
Overall	aligned_BC	80	19.90404836604299	13.703301429951695	26.00238399961823
Overall	energy_A	80	17418.315749362064	14070.462567535327	21371.708047947996
Overall	energy_D	80	2047.5013412791727	1516.82794310552	2656.9331784207566
V2	A	80	106.7724590187778	90.08733913666372	125.70194673143402
V2	AD	80	72.32742787391781	58.59838930266473	87.70213720287082
V2	B	80	110.28596199025692	92.12998625316429	130.81414448391317
V2	BA	80	3.5135029714791015	-3.4814596056528972	10.461160984423243
V2	BC	80	3.6801583635673296	-3.628839708542584	10.888094376279389
V2	C	80	106.60580362668956	89.81248096563996	125.7671595594465
V2	D	80	34.44503114485998	28.149280367763083	41.504503303083
V2	U	80	105.84180882437263	83.24115679955824	131.66792328222326
V2	UA	80	-0.9306501944051633	-11.896720921495543	10.537742122525742
V2	aligned_BA	80	3.4018415869530982	-1.1805475563809746	8.125333925185146
V2	aligned_BC	80	3.6981778781198917	-1.3489262018964219	8.726746124849866
V2	energy_A	80	19059.762158108202	12762.301541249426	26614.726765195028
V2	energy_D	80	2233.685144974822	1337.486686535421	3313.4895033276243
V3	A	80	127.81185837405867	112.59474974835443	143.79557696422097
V3	AD	80	84.52149951890962	72.77963403989922	96.52902840736944
V3	B	80	160.08970263609763	141.76438202416293	178.85755412660654
V3	BA	80	32.27784426203895	21.15204313824752	43.29508546358507
V3	BC	80	33.76759817426959	20.85751030824855	46.19767932103502
V3	C	80	126.32210446182805	111.14874484037617	142.319934528104
V3	D	80	43.290358855149066	35.93360015293398	50.99902952190431
V3	U	80	165.88154098169284	135.2893452964972	199.14086913043917
V3	UA	80	38.069682607634135	15.870275766014785	62.07928558558081
V3	aligned_BA	80	27.69144772601478	15.813806448021289	39.687776381724234
V3	aligned_BC	80	29.0203619122631	15.266331928620648	42.66981763523354
V3	energy_A	80	22893.899957237125	18365.23831257824	27833.89702367552
V3	energy_D	80	3320.316204437577	2275.2332750920823	4503.452862495311
V4	A	80	116.37245881854972	100.68420844968624	132.18867310541552
V4	AD	80	82.00100070891055	68.50185117662974	95.6646361784779
V4	B	80	144.86556991489078	129.34976332574658	160.37931375082664
V4	BA	80	28.493111096341057	18.287061356779557	38.093563036064054
V4	BC	80	32.73204993634152	20.797027311372194	43.86360741008105
V4	C	80	112.13351997854924	97.80120208208491	127.03046630723408
V4	D	80	34.37145810963918	29.260265306680598	39.78884697257566
V4	U	80	148.0359549927081	129.9127920687124	165.65526081976162
V4	UA	80	31.66349617415836	14.603477687750324	47.10457130611859
V4	aligned_BA	80	26.694771908419785	15.683453822585237	36.978426217119186
V4	aligned_BC	80	31.098167042883887	19.169402083886084	42.25006675371318
V4	energy_A	80	19729.88602446112	15183.92094299176	24570.900285640062
V4	energy_D	80	1955.1536324504589	1364.4855028424151	2673.586234531891
V5	A	80	74.56005344777462	64.94928719162988	84.67761159529519
V5	AD	80	53.65735732796435	44.87170260319794	63.085152558728915
V5	B	80	88.06970069353392	78.35501776822892	98.04028420732489
V5	BA	80	13.509647245759293	7.639249136260645	19.098425703706123
V5	BC	80	16.68068845089617	9.996628527555552	23.043370314196746
V5	C	80	71.38901224263775	62.14663296145459	81.0408030537392
V5	D	80	20.902696119810276	18.410744777627507	23.577735726825708
V5	U	80	88.14659872822659	77.31659172367061	99.26313655071932
V5	UA	80	13.586545280451968	4.417986442983281	22.369458485261404
V5	aligned_BA	80	12.15847187533642	6.641468085655459	17.391092882237352
V5	aligned_BC	80	15.79948663090508	9.527903303140073	21.765290351190796
V5	energy_A	80	7989.714857641806	6019.717515234678	10262.409852595387
V5	energy_D	80	680.8503832538327	511.70396338476263	875.9482098754638
