## Supplementary appendix, analysis code and reproducibility data for "Reconstructing the range-normalized terminal QRS from V1 and V6 using the time-embedded 3D ECG": one_sample_sensitivity.csv

lead	shift	A	B	BA
Overall	-1	138.53266991884902	161.80662148314497	23.273951564295963
Overall	0	130.1835236706898	152.34022608421995	22.156702413530148
Overall	1	121.4861606722532	142.47443991258226	20.988279240329064
V2	-1	134.68584624358135	134.30897533374858	-0.3768709098327617
V2	0	125.99475208902685	125.30150731951026	-0.6932447695165683
V2	1	117.12418778050025	116.34934388050026	-0.774843899999984
V3	-1	180.58334636815943	226.08815949097612	45.50481312281673
V3	0	169.69454779767756	211.41542215764807	41.72087435997049
V3	1	158.53187317938315	196.48987527144152	37.95800209205836
V4	-1	152.9201884544899	186.7402856739161	33.82009721942621
V4	0	144.3327379733444	177.76578656070328	33.43304858735888
V4	1	135.10922654871104	167.87080992562946	32.76158337691841
V5	-1	85.94129860916534	100.08906543393903	14.147766824773669
V5	0	80.71205682271037	94.87818829901815	14.166131476307788
V5	1	75.17935518041833	89.18773057275781	14.008375392339486
