## Supplementary appendix, analysis code and reproducibility data for "Reconstructing the range-normalized terminal QRS from V1 and V6 using the time-embedded 3D ECG": pacing_exclusions.csv

patient	ventricular_pacing_label	v3_beats	excluded
1	False	6	0
2	False	9	0
3	False	9	0
4	False	9	0
5	False	7	0
6	False	7	0
7	False	3	3
8	True	10	2
9	False	9	0
10	False	8	0
11	False	8	0
12	False	7	0
13	False	7	0
14	False	12	0
15	False	8	1
16	False	10	0
17	False	10	0
18	False	11	0
19	False	8	0
20	False	8	0
21	False	10	0
22	False	11	0
23	False	8	0
24	False	7	0
25	False	7	0
26	False	8	0
27	False	7	0
28	False	8	0
29	False	9	0
30	False	7	0
31	False	9	0
32	False	9	0
33	False	8	0
34	True	4	4
35	False	20	0
36	False	8	0
37	False	10	0
38	False	15	1
39	False	7	0
40	False	9	0
41	False	6	0
42	False	8	0
43	False	8	0
44	False	9	0
45	True	8	0
46	False	8	0
47	False	6	0
48	False	7	0
49	False	7	0
50	False	9	0
51	False	8	0
52	False	9	0
53	False	9	0
54	False	7	0
55	False	8	0
56	False	10	0
57	False	12	0
58	False	9	0
59	False	6	0
60	False	8	0
61	False	8	0
62	False	9	0
63	False	10	0
64	False	9	1
65	False	12	0
66	False	6	0
67	False	7	0
68	False	9	0
69	False	11	0
70	False	13	0
71	False	8	0
72	False	8	0
73	False	8	0
74	True	9	0
75	False	9	0
76	False	11	0
77	False	10	0
78	False	8	0
79	False	8	0
80	False	11	0
81	False	11	0
82	False	7	0
83	False	10	0
84	False	8	0
85	False	10	0
86	False	12	0
87	False	12	0
88	False	12	0
89	False	10	0
90	True	8	0
91	False	11	0
92	False	14	0
93	True	8	0
94	False	10	0
95	True	5	0
96	False	12	0
97	False	8	0
98	False	8	0
99	False	12	0
100	False	9	0
101	False	11	0
102	False	9	0
103	False	14	0
104	True	9	0
105	False	11	0
106	False	12	0
107	False	8	0
108	False	11	0
109	False	15	0
110	False	13	0
111	True	7	5
112	False	14	0
113	False	8	0
114	False	13	0
115	False	7	0
116	False	13	0
117	False	13	0
118	False	8	0
119	False	8	0
120	False	8	0
121	False	15	0
122	False	8	0
123	False	9	0
124	False	7	0
125	False	7	0
126	False	9	0
127	False	4	0
128	False	7	0
129	False	8	0
130	False	7	0
131	False	8	0
132	False	8	0
133	False	7	0
134	False	6	0
135	False	9	0
136	False	13	0
137	False	9	0
138	False	8	0
139	False	10	0
140	False	11	0
141	False	8	0
142	False	10	0
143	False	12	0
144	False	9	0
145	False	9	0
146	False	8	0
147	False	8	0
148	False	10	0
149	False	9	0
150	False	8	0
151	False	10	0
152	False	9	0
153	False	8	0
154	False	9	0
155	False	8	0
156	False	7	0
157	False	7	0
158	False	8	0
159	False	9	0
160	False	5	0
161	False	8	0
162	False	10	0
163	False	10	0
164	False	9	0
165	False	9	0
166	False	8	0
167	False	9	0
168	False	8	0
169	False	7	0
170	False	7	0
171	False	9	0
172	False	7	0
173	False	12	0
174	False	8	0
175	False	9	0
176	False	8	0
177	False	11	0
178	False	12	0
179	False	8	0
180	False	10	0
181	False	8	0
182	False	12	0
183	False	11	0
184	False	9	0
185	False	13	0
186	False	11	0
187	False	9	0
188	False	14	0
189	False	8	0
190	False	12	0
191	False	8	0
192	False	8	0
193	False	9	0
194	False	8	0
195	False	9	0
196	False	10	0
197	False	11	0
198	False	8	0
199	False	8	0
200	False	9	0
