## Supplementary appendix, analysis code and reproducibility data for "Reconstructing the range-normalized terminal QRS from V1 and V6 using the time-embedded 3D ECG": paired_inference.csv

analysis	lead	patients	difference	se	t	df	p	ci95_t_low	ci95_t_high	bonf_low	bonf_high	loo_low	loo_high	p_holm
projection	Overall	80	19.4485263939046	3.221306934112286	6.037464542094043	79	4.816310903228727e-08	13.036675329685028	25.860377458124173			18.6874838992583	20.558315801195878
projection	V2	80	3.5135029714791033	3.5824887445870823	0.9807436176283281	79	0.3297131746145911	-3.617262503331326	10.644268446289534	-5.643984787392699	12.670990730350905	2.6316809863032886	4.718643909924532	0.3297131746145911
projection	V3	80	32.27784426203895	5.648884500808853	5.71402092880765	79	1.872587192938259e-07	21.034020919838248	43.521667604239646	17.838276030150453	46.71741249392744	30.992193567150636	34.104591872224276	7.490348771753036e-07
projection	V4	80	28.493111096341057	5.213859755093263	5.464878695386272	79	5.231351778818204e-07	18.115182850705267	38.87103934197685	15.165544622927314	41.8206775697548	27.431620893980767	30.197164938420254	1.5694055336454614e-06
projection	V5	80	13.509647245759293	2.951520766994985	4.5771818368446695	79	1.7277317737065832e-05	7.634792114595534	19.384502376923052	5.9650275076928745	21.054266983825713	12.831738220029303	14.272964150354131	3.4554635474131665e-05
timing	Overall	77	-2.9237078311336226	1.5626667384873267	-1.8709733554345653	76	0.06519795943383509	-6.036028372181592	0.1886127099143473			-3.6001231434668193	-2.335310971110125
timing	V2	77	4.050645296413622	2.4145818488289277	1.6775763051387904	76	0.09753813947241897	-0.7584112356441262	8.859701828471369	-2.127162132622888	10.228452725450133	2.970521036973668	4.97196295947091	0.29261441841725694
timing	V3	77	-10.71550830162042	4.306449915819345	-2.4882463539766224	76	0.015026858131711554	-19.29254664376438	-2.13846995947646	-21.73373835069726	0.3027217474564221	-12.031013323836566	-8.957571095937553	0.060107432526846215
timing	V4	77	-4.393289190099234	2.6632399428468183	-1.6496032217822303	76	0.10315160797711666	-9.697591237178862	0.9110128569803937	-11.20729862705642	2.420720246857953	-5.582607807407334	-3.2183457929219843	0.29261441841725694
timing	V5	77	-0.6366791292284579	1.0653627201121623	-0.597617240784836	76	0.5518719223007721	-2.758532878212386	1.48517461975547	-3.362453668666638	2.0890954102097226	-1.090175071953116	-0.21723785880542634	0.5518719223007721
