## Supplementary appendix, analysis code and reproducibility data for "Reconstructing the range-normalized terminal QRS from V1 and V6 using the time-embedded 3D ECG": participant_flow.csv

patient	set	cv_fold	V3_annotated	six_lead_eligible	n_missing_annotation	n_ambiguous_annotation	n_invalid_marks	n_no_common_qrs	n_terminal_window_outside_qrs	n_unavailable_context	n_nonfinite_or_rail	n_flat_qrs	annotated_V1	annotated_V2	annotated_V3	annotated_V4	annotated_V5	annotated_V6
1	train	0	6	6	0	0	0	0	0	0	0	0	6	6	6	6	6	6
2	test	3	9	9	0	0	0	0	0	0	0	0	9	9	9	9	9	9
3	train	4	9	9	0	0	0	0	0	0	0	0	9	9	9	9	9	9
4	train	3	9	9	0	0	0	0	0	0	0	0	9	9	9	9	9	9
5	train	4	7	7	0	0	0	0	0	0	0	0	7	7	7	7	7	7
6	train	0	7	7	0	0	0	0	0	0	0	0	7	7	7	7	7	7
7	train	0	3	0	3	0	0	0	0	0	0	0	2	1	3	8	8	8
8	train	3	10	8	2	0	0	0	0	0	0	0	10	10	10	10	8	10
9	train	2	9	9	0	0	0	0	0	0	0	0	9	9	9	9	9	9
10	train	1	8	8	0	0	0	0	0	0	0	0	8	8	8	8	8	8
11	test	4	8	8	0	0	0	0	0	0	0	0	8	8	8	8	8	8
12	test	4	7	7	0	0	0	0	0	0	0	0	7	7	7	7	7	7
13	train	1	7	7	0	0	0	0	0	0	0	0	7	7	7	7	7	7
14	test	1	12	12	0	0	0	0	0	0	0	0	12	12	12	12	12	12
15	train	2	8	7	1	0	0	0	0	0	0	0	8	8	8	7	8	8
16	train	4	10	10	0	0	0	0	0	0	0	0	10	10	10	10	10	10
17	train	1	10	10	0	0	0	0	0	0	0	0	10	10	10	10	10	10
18	train	1	11	11	0	0	0	0	0	0	0	0	11	11	11	11	11	11
19	test	0	8	8	0	0	0	0	0	0	0	0	8	8	8	8	8	8
20	train	3	8	8	0	0	0	0	0	0	0	0	8	8	8	8	8	8
21	train	0	10	10	0	0	0	0	0	0	0	0	10	10	10	10	10	10
22	train	2	11	11	0	0	0	0	0	0	0	0	11	11	11	11	11	11
23	train	4	8	8	0	0	0	0	0	0	0	0	8	8	8	8	8	8
24	train	3	7	7	0	0	0	0	0	0	0	0	7	7	7	7	7	7
25	train	3	7	7	0	0	0	0	0	0	0	0	7	7	7	7	7	7
26	train	0	8	8	0	0	0	0	0	0	0	0	8	8	8	8	8	8
27	train	3	7	7	0	0	0	0	0	0	0	0	7	7	7	7	7	7
28	test	1	8	8	0	0	0	0	0	0	0	0	8	8	8	8	8	8
29	test	0	9	9	0	0	0	0	0	0	0	0	9	9	9	9	9	9
30	train	0	7	7	0	0	0	0	0	0	0	0	7	7	7	7	7	7
31	train	0	9	9	0	0	0	0	0	0	0	0	9	9	9	9	9	9
32	train	3	9	9	0	0	0	0	0	0	0	0	9	9	9	9	9	9
33	test	2	8	8	0	0	0	0	0	0	0	0	8	8	8	8	8	8
34	train	2	4	0	4	0	0	0	0	0	0	0	3	2	4	8	8	8
35	test	4	20	20	0	0	0	0	0	0	0	0	20	20	20	20	20	20
36	train	2	8	8	0	0	0	0	0	0	0	0	8	8	8	8	8	8
37	test	2	10	10	0	0	0	0	0	0	0	0	10	10	10	10	10	10
38	train	0	15	14	1	0	0	0	0	0	0	0	15	14	15	15	15	15
39	test	3	7	7	0	0	0	0	0	0	0	0	7	7	7	7	7	7
40	train	1	9	9	0	0	0	0	0	0	0	0	9	9	9	9	9	9
41	test	1	6	6	0	0	0	0	0	0	0	0	6	6	6	6	6	6
42	test	1	8	8	0	0	0	0	0	0	0	0	8	8	8	8	8	8
43	train	4	8	8	0	0	0	0	0	0	0	0	8	8	8	8	8	8
44	train	0	9	9	0	0	0	0	0	0	0	0	9	9	9	9	9	9
45	train	2	8	8	0	0	0	0	0	0	0	0	8	8	8	8	8	8
46	test	2	8	8	0	0	0	0	0	0	0	0	8	8	8	8	8	8
47	train	1	6	6	0	0	0	0	0	0	0	0	6	6	6	6	6	6
48	test	4	7	7	0	0	0	0	0	0	0	0	7	7	7	7	7	7
49	test	0	7	7	0	0	0	0	0	0	0	0	7	7	7	7	7	7
50	test	0	9	9	0	0	0	0	0	0	0	0	9	9	9	9	9	9
51	train	1	8	8	0	0	0	0	0	0	0	0	8	8	8	8	8	8
52	train	4	9	9	0	0	0	0	0	0	0	0	9	9	9	9	9	9
53	train	3	9	9	0	0	0	0	0	0	0	0	9	9	9	9	9	9
54	train	3	7	7	0	0	0	0	0	0	0	0	7	7	7	7	7	7
55	test	4	8	8	0	0	0	0	0	0	0	0	8	8	8	8	8	8
56	train	4	10	10	0	0	0	0	0	0	0	0	10	10	10	10	10	10
57	test	1	12	12	0	0	0	0	0	0	0	0	12	12	12	12	12	12
58	test	2	9	9	0	0	0	0	0	0	0	0	9	9	9	9	9	9
59	train	1	6	6	0	0	0	0	0	0	0	0	6	6	6	6	6	6
60	train	1	8	8	0	0	0	0	0	0	0	0	8	8	8	8	8	8
61	train	0	8	8	0	0	0	0	0	0	0	0	8	8	8	8	8	8
62	train	2	9	9	0	0	0	0	0	0	0	0	9	9	9	9	9	9
63	test	1	10	10	0	0	0	0	0	0	0	0	10	10	10	10	10	10
64	train	3	9	8	1	0	0	0	0	0	0	0	9	9	9	9	9	8
65	train	4	12	12	0	0	0	0	0	0	0	0	12	12	12	12	12	12
66	test	4	6	6	0	0	0	0	0	0	0	0	6	6	6	6	6	6
67	train	3	7	7	0	0	0	0	0	0	0	0	7	7	7	7	7	7
68	test	0	9	9	0	0	0	0	0	0	0	0	9	9	9	9	9	9
69	test	4	11	11	0	0	0	0	0	0	0	0	11	11	11	11	11	11
70	test	3	13	13	0	0	0	0	0	0	0	0	13	13	13	13	13	13
71	test	2	8	8	0	0	0	0	0	0	0	0	8	8	8	8	8	8
72	test	1	8	8	0	0	0	0	0	0	0	0	8	8	8	8	8	8
73	test	0	8	8	0	0	0	0	0	0	0	0	8	8	8	8	8	8
74	test	0	9	9	0	0	0	0	0	0	0	0	9	9	9	9	9	9
75	train	3	9	9	0	0	0	0	0	0	0	0	9	9	9	9	9	9
76	train	1	11	11	0	0	0	0	0	0	0	0	11	11	11	11	11	11
77	train	1	10	10	0	0	0	0	0	0	0	0	10	10	10	10	10	10
78	test	3	8	8	0	0	0	0	0	0	0	0	8	8	8	8	8	8
79	train	4	8	8	0	0	0	0	0	0	0	0	8	8	8	8	8	8
80	test	3	11	11	0	0	0	0	0	0	0	0	11	11	11	11	11	11
81	test	1	11	11	0	0	0	0	0	0	0	0	11	11	11	11	11	11
82	train	3	7	7	0	0	0	0	0	0	0	0	7	7	7	7	7	7
83	test	0	10	10	0	0	0	0	0	0	0	0	10	10	10	10	10	10
84	train	0	8	8	0	0	0	0	0	0	0	0	8	8	8	8	8	8
85	train	0	10	10	0	0	0	0	0	0	0	0	10	10	10	10	10	10
86	train	4	12	12	0	0	0	0	0	0	0	0	12	12	12	12	12	12
87	test	0	12	12	0	0	0	0	0	0	0	0	12	12	12	12	12	12
88	train	4	12	12	0	0	0	0	0	0	0	0	12	12	12	12	12	12
89	train	3	10	10	0	0	0	0	0	0	0	0	10	10	10	10	10	10
90	train	1	8	8	0	0	0	0	0	0	0	0	8	8	8	8	8	8
91	train	1	11	11	0	0	0	0	0	0	0	0	11	11	11	11	11	11
92	test	3	14	14	0	0	0	0	0	0	0	0	14	14	14	14	14	14
93	train	4	8	8	0	0	0	0	0	0	0	0	8	8	8	8	8	8
94	test	1	10	10	0	0	0	0	0	0	0	0	10	10	10	10	10	10
95	test	0	5	5	0	0	0	0	0	0	0	0	5	9	5	5	5	5
96	train	1	12	12	0	0	0	0	0	0	0	0	12	12	12	12	12	12
97	train	0	8	8	0	0	0	0	0	0	0	0	8	8	8	8	8	8
98	train	2	8	8	0	0	0	0	0	0	0	0	8	8	8	8	8	8
99	test	4	12	12	0	0	0	0	0	0	0	0	12	12	12	12	12	12
100	train	1	9	9	0	0	0	0	0	0	0	0	9	9	9	9	9	9
101	test	2	11	11	0	0	0	0	0	0	0	0	11	11	11	11	11	11
102	train	4	9	9	0	0	0	0	0	0	0	0	9	9	9	9	9	9
103	train	2	14	14	0	0	0	0	0	0	0	0	14	14	14	14	14	14
104	train	3	9	9	0	0	0	0	0	0	0	0	9	9	9	9	9	9
105	test	3	11	11	0	0	0	0	0	0	0	0	11	11	11	11	11	11
106	test	3	12	12	0	0	0	0	0	0	0	0	12	12	12	12	12	12
107	test	3	8	8	0	0	0	0	0	0	0	0	8	8	8	8	8	8
108	test	2	11	11	0	0	0	0	0	0	0	0	11	11	11	11	11	11
109	test	2	15	15	0	0	0	0	0	0	0	0	15	15	15	15	15	15
110	train	1	13	13	0	0	0	0	0	0	0	0	13	13	13	13	13	13
111	test	1	7	2	5	0	0	0	0	0	0	0	8	8	7	6	2	5
112	train	0	14	14	0	0	0	0	0	0	0	0	14	14	14	14	14	14
113	test	2	8	8	0	0	0	0	0	0	0	0	8	8	8	8	8	8
114	train	2	13	13	0	0	0	0	0	0	0	0	13	13	13	13	13	13
115	test	0	7	7	0	0	0	0	0	0	0	0	7	7	7	7	7	7
116	test	3	13	13	0	0	0	0	0	0	0	0	13	13	13	13	13	13
117	train	0	13	13	0	0	0	0	0	0	0	0	13	13	13	13	13	13
118	train	2	8	8	0	0	0	0	0	0	0	0	8	8	8	8	8	8
119	train	4	8	8	0	0	0	0	0	0	0	0	8	8	8	8	8	8
120	train	0	8	8	0	0	0	0	0	0	0	0	8	8	8	8	8	8
121	test	1	15	15	0	0	0	0	0	0	0	0	15	15	15	15	15	15
122	train	4	8	8	0	0	0	0	0	0	0	0	8	8	8	8	8	8
123	test	3	9	9	0	0	0	0	0	0	0	0	9	9	9	9	9	9
124	train	4	7	7	0	0	0	0	0	0	0	0	7	7	7	7	7	7
125	train	1	7	7	0	0	0	0	0	0	0	0	7	7	7	7	7	7
126	train	4	9	9	0	0	0	0	0	0	0	0	9	9	9	9	9	9
127	train	3	4	4	0	0	0	0	0	0	0	0	4	4	4	4	4	4
128	test	2	7	7	0	0	0	0	0	0	0	0	7	7	7	7	7	7
129	train	1	8	8	0	0	0	0	0	0	0	0	8	8	8	8	8	8
130	test	4	7	7	0	0	0	0	0	0	0	0	7	7	7	7	7	7
131	test	1	8	8	0	0	0	0	0	0	0	0	8	8	8	8	8	8
132	train	1	8	8	0	0	0	0	0	0	0	0	8	8	8	8	8	8
133	train	2	7	7	0	0	0	0	0	0	0	0	7	7	7	7	7	7
134	train	0	6	6	0	0	0	0	0	0	0	0	6	6	6	6	6	6
135	train	3	9	9	0	0	0	0	0	0	0	0	9	9	9	9	9	9
136	train	0	13	13	0	0	0	0	0	0	0	0	13	13	13	13	13	13
137	test	3	9	9	0	0	0	0	0	0	0	0	9	9	9	9	9	9
138	train	3	8	8	0	0	0	0	0	0	0	0	8	8	8	8	8	8
139	test	2	10	10	0	0	0	0	0	0	0	0	10	10	10	10	10	10
140	train	4	11	11	0	0	0	0	0	0	0	0	11	11	11	11	11	11
141	test	3	8	8	0	0	0	0	0	0	0	0	8	8	8	8	8	8
142	test	1	10	10	0	0	0	0	0	0	0	0	10	10	10	10	10	10
143	train	0	12	12	0	0	0	0	0	0	0	0	12	12	12	12	12	12
144	train	1	9	9	0	0	0	0	0	0	0	0	9	9	9	9	9	9
145	train	2	9	9	0	0	0	0	0	0	0	0	9	9	9	9	9	9
146	test	4	8	8	0	0	0	0	0	0	0	0	8	8	8	8	8	8
147	test	3	8	8	0	0	0	0	0	0	0	0	8	8	8	8	8	8
148	train	2	10	10	0	0	0	0	0	0	0	0	10	10	10	10	10	10
149	test	0	9	9	0	0	0	0	0	0	0	0	9	9	9	9	9	9
150	train	3	8	8	0	0	0	0	0	0	0	0	8	8	8	8	8	8
151	train	2	10	10	0	0	0	0	0	0	0	0	10	10	10	10	10	10
152	test	4	9	9	0	0	0	0	0	0	0	0	9	9	9	9	9	9
153	train	0	8	8	0	0	0	0	0	0	0	0	8	8	8	8	8	8
154	train	2	9	9	0	0	0	0	0	0	0	0	9	9	9	9	9	9
155	test	1	8	8	0	0	0	0	0	0	0	0	8	8	8	8	8	8
156	test	4	7	7	0	0	0	0	0	0	0	0	7	7	7	7	7	7
157	train	0	7	7	0	0	0	0	0	0	0	0	7	7	7	7	7	7
158	train	0	8	8	0	0	0	0	0	0	0	0	8	8	8	8	8	8
159	train	4	9	9	0	0	0	0	0	0	0	0	9	9	9	9	9	9
160	test	4	5	5	0	0	0	0	0	0	0	0	5	5	5	5	5	5
161	train	2	8	8	0	0	0	0	0	0	0	0	8	8	8	8	8	8
162	test	3	10	10	0	0	0	0	0	0	0	0	10	10	10	10	10	10
163	train	0	10	10	0	0	0	0	0	0	0	0	10	10	10	10	10	10
164	test	2	9	9	0	0	0	0	0	0	0	0	9	9	9	9	9	9
165	train	1	9	9	0	0	0	0	0	0	0	0	9	9	9	9	9	9
166	test	1	8	8	0	0	0	0	0	0	0	0	8	8	8	8	8	8
167	test	2	9	9	0	0	0	0	0	0	0	0	9	9	9	9	9	9
168	test	4	8	8	0	0	0	0	0	0	0	0	8	8	8	8	8	8
169	test	0	7	7	0	0	0	0	0	0	0	0	7	7	7	7	7	7
170	test	2	7	7	0	0	0	0	0	0	0	0	7	7	7	7	7	7
171	train	3	9	9	0	0	0	0	0	0	0	0	9	9	9	9	9	9
172	test	1	7	7	0	0	0	0	0	0	0	0	7	7	7	7	7	7
173	test	0	12	12	0	0	0	0	0	0	0	0	12	12	12	12	12	12
174	train	2	8	8	0	0	0	0	0	0	0	0	8	8	8	8	8	8
175	train	1	9	9	0	0	0	0	0	0	0	0	9	9	9	9	9	9
176	train	0	8	8	0	0	0	0	0	0	0	0	8	8	8	8	8	8
177	train	4	11	11	0	0	0	0	0	0	0	0	11	11	11	11	11	11
178	test	4	12	12	0	0	0	0	0	0	0	0	12	12	12	12	12	12
179	train	2	8	8	0	0	0	0	0	0	0	0	8	8	8	8	8	8
180	train	2	10	10	0	0	0	0	0	0	0	0	10	10	10	10	10	10
181	train	3	8	8	0	0	0	0	0	0	0	0	8	8	8	8	8	8
182	train	2	12	12	0	0	0	0	0	0	0	0	12	12	12	12	12	12
183	test	4	11	11	0	0	0	0	0	0	0	0	11	11	11	11	11	11
184	train	3	9	9	0	0	0	0	0	0	0	0	9	9	9	9	9	9
185	train	2	13	13	0	0	0	0	0	0	0	0	13	13	13	13	13	13
186	train	4	11	11	0	0	0	0	0	0	0	0	11	11	11	11	11	11
187	train	3	9	9	0	0	0	0	0	0	0	0	9	9	9	9	9	9
188	train	2	14	14	0	0	0	0	0	0	0	0	14	14	14	14	14	14
189	train	1	8	8	0	0	0	0	0	0	0	0	8	8	8	8	8	8
190	train	4	12	12	0	0	0	0	0	0	0	0	12	12	12	12	12	12
191	test	0	8	8	0	0	0	0	0	0	0	0	8	8	8	8	8	8
192	test	2	8	8	0	0	0	0	0	0	0	0	8	8	8	8	8	8
193	train	2	9	9	0	0	0	0	0	0	0	0	9	9	9	9	9	9
194	train	4	8	8	0	0	0	0	0	0	0	0	8	8	8	8	8	8
195	test	2	9	9	0	0	0	0	0	0	0	0	9	9	9	9	9	9
196	test	3	10	10	0	0	0	0	0	0	0	0	10	10	10	10	10	10
197	train	4	11	11	0	0	0	0	0	0	0	0	11	11	11	11	11	11
198	train	3	8	8	0	0	0	0	0	0	0	0	8	8	8	8	8	8
199	test	0	8	8	0	0	0	0	0	0	0	0	8	8	8	8	8	8
200	train	1	9	9	0	0	0	0	0	0	0	0	9	9	9	9	9	9
