## Supplementary appendix, analysis code and reproducibility data for "Reconstructing the range-normalized terminal QRS from V1 and V6 using the time-embedded 3D ECG": patient_endpoint_changes.csv

patient	Overall	V2	V3	V4	V5
2	-7.74406568694267	4.803278622243833	-35.05060298491193	-0.20032724055202383	-0.5286111445505574
11	-5.08308948442805	-0.5492741651360946	-8.631874776845798	-13.359416562503233	2.208207566772924
12	-2.6462026927119147	9.769793428327002	-6.085727991827334	-11.806265652902004	-2.462610554445322
14	2.2671453622428257	4.491441753093354	9.157621076283696	-0.7479216123970017	-3.832559768008746
19	-30.343465362075246	-35.53639118188784	-78.08655998544714	-6.580804576887751	-1.1701057040782654
28	19.0896293077073	22.712315700884275	60.90522542905454	-2.9295532119377334	-4.329470687171887
29	2.7217031239078215	8.97563514794789	10.08374455629435	-2.2558245588346164	-5.916742649776336
33	15.537253156300725	27.181795713440223	47.4480428794207	-6.748025287881829	-5.73280067977619
35	48.48385590618932	10.435585302520257	63.675900079075085	85.99492572531639	33.82901251784555
37	-3.8563772138882815	-4.3948255893762225	-5.909823179880154	-13.37379308787369	8.252933001576942
39	5.137572972694491	-12.489062318561624	57.77634871049291	-27.20063571075235	2.4636412095990243
41	10.62995818254645	41.582827597333235	89.2628733868067	-57.87119328553717	-30.454674968416963
42	-10.417069834652683	-8.716610897795997	-34.5267295158054	1.4378241918850065	0.13723688310565407
46	-7.42917657146873	2.511727447344939	-0.8004060347309778	-22.220275031603656	-9.207752666885225
48	2.301801496301109	18.577433495023854	1.65924014837155	-6.649376182458547	-4.38009147573242
49	-5.83586046118457	9.784542402682826	-28.173381461842553	2.976741216270948	-7.9313440018495
50	-6.976217192071111	1.3534090202795552	2.1808167152394	-20.552053287942122	-10.887041215861277
55	1.743243587582866	-1.0567761378166463	23.49646016721226	-7.516553466935978	-7.950156212128173
57	-6.140347275351362	-5.713091422268988	-24.49193622987445	2.0024670586314595	3.6411714921065292
58	-8.497264637489687	-9.521583306487818	-18.42997981267696	-8.64962347401751	2.6121280432235445
63	-23.07220970047319	-21.493873910347713	-70.73646219669173	-1.5134929327942466	1.454990237940939
66	4.770063976953435	19.827597521092986	-4.941856035105107	2.34693437591055	1.8475800459153124
68	-19.14686850051822	3.4286620426743344	-144.31873593351838	51.527898117843364	12.774701770927786
69	-4.520609430897324	0.4715181976574753	6.659118088588948	-23.69045531235481	-1.5226186974809133
70	-24.93742794859084	-2.1300760186528414	-112.4512504518569	12.283500645347099	2.5481140307992756
71	31.268515103082947	31.980403801074292	33.47716904604741	37.92332738867002	21.693160176540072
72	-13.968302835153374	-65.96949709594026	14.690407401516076	-2.403127334530545	-2.190994311658769
73	-7.773060115484288	-0.881064399048582	1.2227910153582524	-33.04674384767644	1.6127767694296162
78	-2.2873442939748907	-3.8420120268810853	-1.4649634653895962	1.1531065243880079	-4.99550820801689
80	5.567507293815846	36.41012017809499	-9.237340240888525	-1.2752833454606167	-3.6274674164824643
81	7.102943769836202	17.2797836005251	11.007395071757959	-0.17919383832092317	0.303790245382673
83	-4.604744084469589	-11.71714092708089	-3.7608513725719277	-0.4286012133004971	-2.5123828249250386
87	-7.361292523830781	86.14008901385016	-111.67741731281389	-2.50064697768844	-1.4071948186709566
92	-1.7187673759907012	-4.32658377052503	-0.4894830589743816	-2.068734510112787	0.009731835649394378
94	-6.418755039884116	-14.603830618417499	-43.97573554025422	23.318655063606094	9.585890935529159
95	8.440673002656176	19.40008871071733	12.141237330716702	1.112794721496408	1.1085712476942633
99	0.06806514348145165	11.728658498014163	12.124554557196786	-16.751007602809235	-6.829944878475909
101	11.324440779426325	25.441606605668664	14.400017608716677	2.209192333184003	3.2469465701359597
105	1.5262992641623292	0.952256518670108	1.7735355745819406	0.24161001056640172	3.137794952830866
106	-5.926250353492207	-5.72624859652338	-10.892006022818714	-5.163120591929318	-1.9236262026974125
107	-0.05559242800495379	-0.7425288095217404	-2.097354453282758	2.098794917076762	0.5187186337079215
108	-24.7784905730176	-21.513185576870523	-46.08634211901734	-17.455245778510726	-14.05918881767181
109	-6.612117543061906	-7.179918155735474	-30.9637748644252	-0.03592666473337024	11.731149512646418
113	0.03209010191662198	2.563982609772742	-5.755028211639999	1.7152934086110214	1.6041126009227238
115	-12.401584480293385	-9.164211073476297	-15.69809527531109	-17.800395080831912	-6.943636491554247
121	-3.638946913202658	-4.423726180316105	-4.419629588510923	-2.7197295925374076	-2.992702291446197
123	-0.9791461322695337	-4.759381484402971	-0.7641366833584394	0.37111888226629397	1.2358147564169824
128	-17.34002625243941	8.087387520582698	-79.06102730270712	1.2668462714945434	0.3466885008722319
130	3.3165157175687963	6.814100687640663	9.832171884348885	-1.3639017813191998	-2.016307920395164
131	-0.964330171714709	0.28702004807643355	4.122038142272524	-6.955489790423583	-1.3108890867842113
137	-3.6265745547613166	0.4615918542437735	-1.7158371162038364	-8.14901547329291	-5.103037483792294
139	-14.449163264125833	-6.642576904729057	-16.155739675586396	-31.175315381696077	-3.8230210944918026
141	-4.637159781232599	-5.389091591006167	-11.104459809495363	-1.0323324331484782	-1.0227552912803861
142	0.055242808997072235	11.044754265499682	-21.75572514001629	12.073600837989698	-1.1416587274848027
146	-17.085309748977583	-40.06045964046435	-24.570340963232738	-4.7956517443095485	1.0852133520963099
147	16.71778448538899	24.425574178229304	42.225475176840405	0.11118749482486479	0.10890109166137751
149	-19.24551929217421	-28.507563061158496	-56.39831271435773	5.345822820052253	2.577975786767132
152	-27.282960588683682	-5.063936176042367	-51.801111861563854	-60.59249181134955	8.325697494221052
155	-0.3241541421766714	4.983656367757135	-8.143972376969582	1.2385807650433804	0.6251186754623816
156	3.8942398165544057	26.08677287376961	-4.002418341433578	-1.553717461598006	-4.953677804520405
160	8.53110098385036	19.473636266503195	13.516152025638197	0.011879213928941113	1.1227364293311055
162	-13.748823050212454	-8.484247770619772	-18.9766559570621	-25.145236227620313	-2.3891522455476326
164	-3.1001293473121856	-11.48311676704394	-3.2578943644386396	3.463981291434894	-1.1234875492010572
166	0.70598218225724	16.930526773657594	-13.061510610547696	-4.32099119171202	3.2759037576310823
167	-3.3646181789814427	44.73606784829603	-56.559104578660786	-1.2085648228226091	-0.4268711627384063
168	-7.8641484426574575	31.338710284253118	-47.099620025444516	-18.704226497682658	3.0085424682442206
169	-47.64186919291946	-13.938728555621555	-50.42554515910721	-93.68898737557022	-32.51421568137886
170	24.467047182201718	2.218747711133982	-15.955096647970246	77.96377003791281	33.64076762773033
172	1.5546654536756	2.199038454823758	11.373660716551067	-0.3307794732896099	-7.023257883382816
173	-3.612347960524369	-3.9542142417923394	-7.424365916217446	0.4376360519482863	-3.508447736035977
178	-14.609734910013815	-17.059994100488357	-17.465495217523856	-21.3638632199233	-2.5495871021197543
183	-18.108290188138866	-6.604960284808808	-30.616136354572635	-19.663800222816768	-15.54826389035726
191	12.010770705502601	56.43522193410185	-11.282931584413081	1.5940670337445049	1.2967254385771252
192	3.054057606360081	10.95374757547924	9.747391369354263	-9.028816106249668	0.5439075868564895
195	-7.506700723807482	2.3711789546268562	-3.3601977362011706	-20.450417639122804	-8.587366474532807
196	0.2804002102508691	2.69434302314446	11.771902018395263	-12.410029237016797	-0.9346149635194501
199	11.956434795026485	26.192841029942763	9.285554853092705	7.122150708487549	5.2251925885829245
