## Supplementary appendix, analysis code and reproducibility data for "Reconstructing the range-normalized terminal QRS from V1 and V6 using the time-embedded 3D ECG": patient_error_differences.csv

patient	Overall	V2	V3	V4	V5
2	26.33393939099624	-9.363368416796535	67.350229781317	40.15150659092299	7.197389608541499
11	61.50059303935062	7.2791936776666635	95.67962891992019	91.23287250263692	51.810677057178665
12	67.17351213962965	38.94539628084853	82.00605729354582	100.74342054414679	46.99917443997746
14	19.10957305937642	8.725755728437713	1.628784378504638	49.00353342089205	17.080218709671275
19	41.771503762380824	20.5373534356871	53.46255291810755	58.95623592966425	34.1298727660644
28	-3.2387228279988216	-3.3682452271948375	-50.53233938376107	40.78219644099052	0.16349685797010682
29	29.453858896929347	2.043166367475189	13.547579101752136	71.466734095154	30.757956023336064
33	34.40765107232848	22.260733685550456	39.90965976786519	51.87085329713441	23.589357538763846
35	62.388084639124685	2.236534424328051	88.63868466241013	109.03143532295398	49.645684146806566
37	27.318971340932798	2.8337149587068717	3.1094851545131177	58.918151698285705	44.4145335522255
39	15.666135779235997	-30.893009846751777	10.119792468461627	60.01028808029178	23.427472414942354
41	14.266354240690108	-3.69014424530598	8.186108307324549	35.23828901328745	17.331163887454416
42	-20.416633192658363	-78.36090866470316	17.478366727557116	-12.297116595425532	-8.486874238061871
46	20.03414352605589	10.170670104428423	21.50726166671713	31.100201711417498	17.35844062166051
48	-21.19278936057955	8.558804863373366	-10.003592967183701	-54.62798568701874	-28.69838365148912
49	22.391590769684974	3.200619532621427	7.276406175834121	62.09631417159751	16.99302319868684
50	29.331880651762447	17.648493417143452	40.166432743593234	37.25437300993174	22.258223436381364
55	52.035613476293975	-28.919399383390612	69.50914048980506	112.35083708280408	55.20187571595737
57	66.21557646374403	61.97325699424696	130.66796068515555	47.57900368932783	24.642084486245796
58	62.58124096644833	41.589504601043814	84.78888815749677	82.57528449123807	41.37128661601465
63	15.386369568214981	-5.991611528753872	6.0204808869618525	38.54548686167844	22.971122052973495
66	25.756430164201873	73.17743980036843	103.96116884969963	-46.36377294457859	-27.749115048682
68	33.9617249822695	72.68736769229469	19.143982406943643	43.03937914415822	0.9761706856814418
69	72.25171056087405	45.29055420224504	84.6550499485294	97.73430806145825	61.32693003126348
70	-20.12936858948715	-48.538201268659776	0.16685134566094134	-14.387298295365925	-17.75882613958384
71	19.226995290670303	16.608650525538827	31.88310392037342	23.915606240226513	4.500620476542458
72	-33.54399283050968	-84.50219724342287	-43.339970757648544	-3.536798762370708	-2.7970045585965897
73	26.423746130237248	16.024683514189093	32.976116160462105	25.623134340714834	31.071050505582967
74	3.7572685161058517	-43.5409423999464	58.84593589891459	-1.7452299742979018	1.46931053975312
78	79.57088347096244	51.88517422131328	108.47547325286422	109.81826952529715	48.10461688437516
80	-42.6309732756119	-57.80439658963319	-112.03521694260193	-3.1001738198777455	2.4158942496652673
81	6.768657205504075	47.84443076137861	76.41965072340504	-64.81909366557787	-32.37035899718948
83	-13.300792890850031	-22.042022898869654	-32.351830362287934	-4.381019394256727	5.57170109201419
87	3.672063568617408	6.141896679952332	75.36029343520227	-44.15614905130707	-22.657786789377905
92	50.7426131269816	26.58662492569163	51.19260609321828	88.79531681499127	36.395904674025225
94	15.46855243326902	16.351389296307172	2.8347727595655945	36.132953164807546	6.555094512395762
95	27.945345948686423	-2.733832909981575	-7.3012426584046946	80.27855098503674	41.53790837809521
99	29.599364534682447	20.587599740819	35.153036886374835	43.15423585011329	19.50258566142266
101	-0.30202861309910656	-16.04551582022085	26.627731238610558	2.9557137182416073	-14.746043589027742
105	12.398567315832327	0.5665178767017367	-1.477396382973348	35.377402504048284	15.127745265552635
106	35.961188602851905	22.921705399247244	41.051563853066604	52.666942641978515	27.204542517115243
107	-10.966147424660289	-2.183247192156326	1.308882188046649	-29.576262735911314	-13.41396195862016
108	-68.22483678210634	-44.36073060685723	-75.61908587641969	-106.12714242791553	-46.792388217232855
109	19.814798720140324	18.744564813794668	48.30396440975037	7.895335332724212	4.315330324292033
111	70.50548504826075	65.46766799655536	133.84424915821532	45.33993189266291	37.37009114560941
113	17.30766356791497	8.84075664969046	89.9871104762308	-20.849064965962288	-8.748147888299085
115	8.15044771607595	-13.96812975967052	7.4138005247862235	49.27247277970853	-10.116352680520427
116	-12.264485141312994	-10.279948432986146	-25.955513024069475	-5.872653581408879	-6.949825526787478
121	-31.029520204115563	-34.30177301300388	-68.49762371084394	-13.038733913968347	-8.279950178646088
123	-21.20628729262878	-91.69263116570984	-32.963960273731885	18.369359255314205	21.4620830136124
128	1.511107510426385	-21.930509313305926	26.78174898190984	1.2941404253031104	-0.10095005220148424
130	-10.315996942346427	-28.704437257306527	-22.72451129996586	6.5636793424641535	3.601281445422527
131	23.528120996826527	5.998310570139835	7.9040863742397445	51.83495866783813	28.375128375088398
137	42.13431951572683	19.1111319178289	34.742311419946155	77.1704209041589	37.51341382097338
139	49.54000968192676	35.54543716298086	68.15131379924938	55.28354107779796	39.179746687678865
141	0.2058344143277493	2.698347503807252	16.403908074552742	-10.537599260832003	-7.741318660216994
142	48.6640666857634	20.32759948277853	77.65744138618454	70.77011870344575	25.901107170644803
146	4.424338190115442	3.321491577965701	71.05125751117963	-12.763253127376398	-43.91214320130716
147	10.771159732005469	-21.82685919507955	-21.274332266361533	56.64699021873783	29.53884017072513
149	19.96091851959798	-17.87551884729524	125.99918648191056	-17.721761433248307	-10.558232122975094
152	29.24573201797122	-27.362888497929248	20.189735342108534	57.09162094927709	67.06446027842851
155	4.313935936369153	28.55079525301442	59.49536944236938	-48.18756218103295	-22.60285876887423
156	-26.14440101237022	3.0822302364337433	-47.1134554180606	-34.2683435107706	-26.27803535708343
160	-21.97342826341969	-38.60653343423168	-64.47813783982386	7.481713913093299	7.709244307283465
162	38.49045078448033	29.98184545619131	49.35266554387826	43.08156766565851	31.54572447219324
164	62.603348953588096	23.79835963588899	96.18236348684984	87.50003967589443	42.93263301571914
166	20.034382748031724	14.073935777635079	42.9731562049042	19.38322449200866	3.7072145175789646
167	-1.8774893373277255	-16.427924765423633	83.21882584055533	-49.169497125133574	-25.131361299309027
168	11.853406178496119	-0.36299625404894265	-2.2373970816081847	-4.898930529254398	54.912948578896
169	43.49586180073273	38.73872293650772	56.671570993026236	43.37383111433386	35.19932215906311
170	18.31570046136501	-3.990235930414985	36.34811481817071	34.82364641519687	6.081276542507447
172	28.94196425264223	3.889748099904998	13.90568643971856	73.96046515031571	24.01195732062964
173	29.17869803570078	13.814616929125014	24.14050284366044	56.41578794352057	22.343884426497095
178	26.399732401167654	-0.1692132073319638	0.4231557622668743	63.84164099852683	41.50334605120888
183	39.7973974243244	17.34977934023453	36.1039142874725	75.34596331928854	30.389932750302012
191	9.037453940971565	5.131803070412617	115.98984409170197	-56.723037562467994	-28.24879383576033
192	36.658533486536385	12.658586041083396	25.02591013584339	69.21198013909326	39.73765763012551
195	4.235038749207178	12.70762408963109	45.20911669636656	-20.301466795381838	-20.67511899378709
196	60.96636979457709	39.68778429436422	79.27180561210211	80.07400058105229	44.83188869078976
199	23.682023593254073	2.719239491137042	116.28131182193096	-11.526426854818023	-12.74603008523368
