## Supplementary appendix, analysis code and reproducibility data for "Reconstructing the range-normalized terminal QRS from V1 and V6 using the time-embedded 3D ECG": patient_influence.csv

lead	measure	patients	mean	lo	hi
Overall	BA	79	19.609031067175493	13.357652293905385	25.822008995130638
V2	BA	79	2.9523519867968284	-3.6873120084882123	9.825669005897131
V3	BA	79	31.71908721822418	20.573856056130037	42.62444797114171
V4	BA	79	29.6742782452261	19.369984197935796	39.74404098699844
V5	BA	79	14.090406818454854	8.320352719459946	19.86033239798028
