## Supplementary appendix, analysis code and reproducibility data for "Reconstructing the range-normalized terminal QRS from V1 and V6 using the time-embedded 3D ECG": plateau_sensitivity.csv

exclude_run_at_least_samples_0_means_none	patients	beats	A_RMSE_pct_range	B_RMSE_pct_range	BA_percentage_points	lo_pp	hi_pp
0	80	733	10.637920741479022	12.58277338086948	1.9448526393904602	1.3028236411494882	2.5517212154986155
5	80	719	10.590655531591977	12.547213763199212	1.9565582316072336	1.315143291366314	2.5645014521686686
8	80	732	10.635242174723919	12.580443011276696	1.9452008365527775	1.3032466924266974	2.552429312241727
