## Supplementary appendix, analysis code and reproducibility data for "Reconstructing the range-normalized terminal QRS from V1 and V6 using the time-embedded 3D ECG": previous_subset_effects.csv

lead	measure	patients	mean	lo	hi
Overall	A	77	108.61545590839712	96.94356741397434	121.1702247904496
Overall	B	77	127.8484504907937	116.92080243436283	139.4238351184769
Overall	BA	77	19.23299458239653	12.746167230852297	25.302802902995403
V2	A	77	108.66698349900956	90.44329399370014	128.35291827482448
V2	B	77	112.02438402590664	92.85142124827571	133.19126768857691
V2	BA	77	3.3574005268970515	-3.719440693482604	10.139432648659705
V3	A	77	131.09199537634277	114.80322553447044	147.7581481006027
V3	B	77	162.09736143469289	143.45693125978568	181.14921353232705
V3	BA	77	31.005366058350067	19.84125964550233	41.67361652276861
V4	A	77	118.78485525478625	102.6985307337532	134.76360630678877
V4	B	77	147.82461465204597	132.0333882989208	163.69793688149113
V4	BA	77	29.039759397259644	18.639336251762618	39.064239859389616
V5	A	77	75.91798950344987	66.18583015260148	85.96270354706039
V5	B	77	89.4474418505292	79.57994208446577	99.41019443607479
V5	BA	77	13.529452347079326	7.778674155649455	19.33016775956236
