## Supplementary appendix, analysis code and reproducibility data for "Reconstructing the range-normalized terminal QRS from V1 and V6 using the time-embedded 3D ECG": qrs_selection.csv

patient	set	ventricular_pacing_label	marked_V3_peak	V3_without_complete_triplet	complete_V3	no_six_lead_match	eligible	matched
1	train	False	6	0	6	0	6	6
2	test	False	9	0	9	0	9	9
3	train	False	9	0	9	0	9	9
4	train	False	9	0	9	0	9	9
5	train	False	7	0	7	0	7	7
6	train	False	7	0	7	0	7	7
7	train	False	8	5	3	3	0	0
8	train	True	10	0	10	2	8	8
9	train	False	9	0	9	0	9	9
10	train	False	8	0	8	0	8	8
11	test	False	8	0	8	0	8	8
12	test	False	7	0	7	0	7	7
13	train	False	7	0	7	0	7	4
14	test	False	12	0	12	0	12	12
15	train	False	8	0	8	1	7	7
16	train	False	10	0	10	0	10	10
17	train	False	10	0	10	0	10	10
18	train	False	11	0	11	0	11	11
19	test	False	8	0	8	0	8	8
20	train	False	8	0	8	0	8	8
21	train	False	10	0	10	0	10	10
22	train	False	11	0	11	0	11	11
23	train	False	8	0	8	0	8	8
24	train	False	7	0	7	0	7	1
25	train	False	7	0	7	0	7	7
26	train	False	8	0	8	0	8	8
27	train	False	7	0	7	0	7	7
28	test	False	8	0	8	0	8	8
29	test	False	9	0	9	0	9	9
30	train	False	7	0	7	0	7	7
31	train	False	9	0	9	0	9	9
32	train	False	9	0	9	0	9	9
33	test	False	8	0	8	0	8	8
34	train	True	8	4	4	4	0	0
35	test	False	20	0	20	0	20	20
36	train	False	8	0	8	0	8	8
37	test	False	10	0	10	0	10	10
38	train	False	15	0	15	1	14	14
39	test	False	7	0	7	0	7	7
40	train	False	9	0	9	0	9	9
41	test	False	6	0	6	0	6	6
42	test	False	8	0	8	0	8	8
43	train	False	8	0	8	0	8	8
44	train	False	9	0	9	0	9	9
45	train	True	8	0	8	0	8	4
46	test	False	8	0	8	0	8	8
47	train	False	6	0	6	0	6	6
48	test	False	7	0	7	0	7	7
49	test	False	7	0	7	0	7	7
50	test	False	9	0	9	0	9	9
51	train	False	8	0	8	0	8	8
52	train	False	9	0	9	0	9	9
53	train	False	9	0	9	0	9	9
54	train	False	7	0	7	0	7	7
55	test	False	8	0	8	0	8	8
56	train	False	10	0	10	0	10	10
57	test	False	12	0	12	0	12	12
58	test	False	9	0	9	0	9	9
59	train	False	6	0	6	0	6	6
60	train	False	8	0	8	0	8	8
61	train	False	8	0	8	0	8	8
62	train	False	9	0	9	0	9	9
63	test	False	10	0	10	0	10	10
64	train	False	9	0	9	1	8	8
65	train	False	12	0	12	0	12	12
66	test	False	6	0	6	0	6	6
67	train	False	7	0	7	0	7	7
68	test	False	9	0	9	0	9	9
69	test	False	11	0	11	0	11	11
70	test	False	13	0	13	0	13	13
71	test	False	8	0	8	0	8	8
72	test	False	8	0	8	0	8	8
73	test	False	8	0	8	0	8	8
74	test	True	9	0	9	0	9	0
75	train	False	9	0	9	0	9	9
76	train	False	11	0	11	0	11	11
77	train	False	10	0	10	0	10	10
78	test	False	8	0	8	0	8	8
79	train	False	8	0	8	0	8	8
80	test	False	11	0	11	0	11	11
81	test	False	11	0	11	0	11	11
82	train	False	7	0	7	0	7	7
83	test	False	10	0	10	0	10	3
84	train	False	8	0	8	0	8	8
85	train	False	10	0	10	0	10	10
86	train	False	12	0	12	0	12	12
87	test	False	12	0	12	0	12	12
88	train	False	12	0	12	0	12	12
89	train	False	10	0	10	0	10	10
90	train	True	8	0	8	0	8	6
91	train	False	11	0	11	0	11	11
92	test	False	14	0	14	0	14	14
93	train	True	8	0	8	0	8	1
94	test	False	10	0	10	0	10	10
95	test	True	9	4	5	0	5	5
96	train	False	12	0	12	0	12	12
97	train	False	8	0	8	0	8	8
98	train	False	8	0	8	0	8	8
99	test	False	12	0	12	0	12	12
100	train	False	9	0	9	0	9	9
101	test	False	11	0	11	0	11	11
102	train	False	9	0	9	0	9	9
103	train	False	14	0	14	0	14	14
104	train	True	9	0	9	0	9	9
105	test	False	11	0	11	0	11	11
106	test	False	12	0	12	0	12	12
107	test	False	8	0	8	0	8	8
108	test	False	11	0	11	0	11	11
109	test	False	15	0	15	0	15	15
110	train	False	13	0	13	0	13	12
111	test	True	8	1	7	5	2	0
112	train	False	14	0	14	0	14	14
113	test	False	8	0	8	0	8	8
114	train	False	13	0	13	0	13	13
115	test	False	7	0	7	0	7	7
116	test	False	13	0	13	0	13	0
117	train	False	13	0	13	0	13	13
118	train	False	8	0	8	0	8	8
119	train	False	8	0	8	0	8	8
120	train	False	8	0	8	0	8	8
121	test	False	15	0	15	0	15	15
122	train	False	8	0	8	0	8	8
123	test	False	9	0	9	0	9	9
124	train	False	7	0	7	0	7	7
125	train	False	7	0	7	0	7	6
126	train	False	9	0	9	0	9	9
127	train	False	4	0	4	0	4	4
128	test	False	7	0	7	0	7	7
129	train	False	8	0	8	0	8	8
130	test	False	7	0	7	0	7	7
131	test	False	8	0	8	0	8	8
132	train	False	8	0	8	0	8	8
133	train	False	7	0	7	0	7	7
134	train	False	6	0	6	0	6	6
135	train	False	9	0	9	0	9	9
136	train	False	13	0	13	0	13	13
137	test	False	9	0	9	0	9	9
138	train	False	8	0	8	0	8	8
139	test	False	10	0	10	0	10	10
140	train	False	11	0	11	0	11	11
141	test	False	8	0	8	0	8	8
142	test	False	10	0	10	0	10	10
143	train	False	12	0	12	0	12	12
144	train	False	9	0	9	0	9	9
145	train	False	9	0	9	0	9	9
146	test	False	8	0	8	0	8	8
147	test	False	8	0	8	0	8	8
148	train	False	10	0	10	0	10	10
149	test	False	9	0	9	0	9	9
150	train	False	8	0	8	0	8	8
151	train	False	10	0	10	0	10	10
152	test	False	9	0	9	0	9	9
153	train	False	8	0	8	0	8	8
154	train	False	9	0	9	0	9	9
155	test	False	8	0	8	0	8	8
156	test	False	7	0	7	0	7	7
157	train	False	7	0	7	0	7	7
158	train	False	8	0	8	0	8	8
159	train	False	9	0	9	0	9	9
160	test	False	5	0	5	0	5	5
161	train	False	8	0	8	0	8	8
162	test	False	10	0	10	0	10	10
163	train	False	10	0	10	0	10	10
164	test	False	9	0	9	0	9	9
165	train	False	9	0	9	0	9	9
166	test	False	8	0	8	0	8	8
167	test	False	9	0	9	0	9	9
168	test	False	8	0	8	0	8	8
169	test	False	7	0	7	0	7	7
170	test	False	7	0	7	0	7	7
171	train	False	9	0	9	0	9	9
172	test	False	7	0	7	0	7	7
173	test	False	12	0	12	0	12	12
174	train	False	8	0	8	0	8	8
175	train	False	9	0	9	0	9	9
176	train	False	8	0	8	0	8	8
177	train	False	11	0	11	0	11	11
178	test	False	12	0	12	0	12	12
179	train	False	8	0	8	0	8	8
180	train	False	10	0	10	0	10	10
181	train	False	8	0	8	0	8	8
182	train	False	12	0	12	0	12	12
183	test	False	11	0	11	0	11	11
184	train	False	9	0	9	0	9	9
185	train	False	13	0	13	0	13	13
186	train	False	11	0	11	0	11	11
187	train	False	9	0	9	0	9	9
188	train	False	14	0	14	0	14	14
189	train	False	8	0	8	0	8	8
190	train	False	12	0	12	0	12	12
191	test	False	8	0	8	0	8	8
192	test	False	8	0	8	0	8	8
193	train	False	9	0	9	0	9	9
194	train	False	8	0	8	0	8	8
195	test	False	9	0	9	0	9	9
196	test	False	10	0	10	0	10	10
197	train	False	11	0	11	0	11	11
198	train	False	8	0	8	0	8	8
199	test	False	8	0	8	0	8	8
200	train	False	9	0	9	0	9	9
