## Supplementary appendix, analysis code and reproducibility data for "Reconstructing the range-normalized terminal QRS from V1 and V6 using the time-embedded 3D ECG": sampling_plateaus.csv

patient	reference_peak	set	union_start	union_stop	longest_identical_12lead_run_samples
1	661	train	641	687	1
1	1341	train	1318	1366	1
1	1999	train	1977	2022	1
1	2642	train	2618	2666	1
1	3313	train	3292	3344	1
1	3968	train	3944	3998	1
2	560	test	548	599	1
2	1007	test	992	1035	1
2	1452	test	1437	1487	1
2	1911	test	1887	1932	1
2	2370	test	2347	2395	1
2	2826	test	2800	2848	1
2	3285	test	3259	3307	1
2	3752	test	3724	3778	1
2	4218	test	4200	4240	1
3	631	train	611	676	1
3	1079	train	1058	1125	1
3	1524	train	1499	1571	1
3	1974	train	1955	2024	1
3	2421	train	2401	2470	1
3	2872	train	2847	2920	1
3	3322	train	3303	3370	1
3	3771	train	3751	3821	1
3	4226	train	4212	4272	1
4	529	train	505	565	1
4	1016	train	995	1053	1
4	1506	train	1486	1541	1
4	2007	train	1989	2041	1
4	2507	train	2479	2541	1
4	3006	train	2985	3040	1
4	3490	train	3469	3524	1
4	3970	train	3952	4004	1
4	4456	train	4433	4491	1
5	996	train	976	1026	1
5	1508	train	1488	1537	1
5	2020	train	1998	2050	1
5	2546	train	2529	2579	1
5	3075	train	3055	3110	1
5	3576	train	3558	3603	1
5	4081	train	4062	4113	1
6	755	train	732	781	1
6	1333	train	1307	1360	1
6	1932	train	1916	1961	1
6	2526	train	2503	2561	1
6	3121	train	3100	3147	1
6	3712	train	3689	3738	1
6	4290	train	4268	4316	1
8	721	train	651	732	1
8	1453	train	1435	1492	1
8	1858	train	1837	1895	1
8	2335	train	2281	2345	1
8	2773	train	2704	2789	1
8	3199	train	3128	3208	1
8	3618	train	3548	3629	1
8	4042	train	3971	4055	1
9	733	train	716	764	1
9	1150	train	1130	1181	1
9	1563	train	1543	1595	1
9	1979	train	1960	2012	1
9	2405	train	2379	2435	1
9	2832	train	2810	2861	1
9	3254	train	3232	3285	1
9	3685	train	3668	3715	1
9	4125	train	4102	4154	1
10	702	train	679	751	1
10	1186	train	1166	1239	1
10	1667	train	1639	1722	1
10	2148	train	2126	2202	1
10	2643	train	2619	2693	1
10	3136	train	3111	3189	1
10	3629	train	3609	3679	1
10	4112	train	4089	4161	1
11	778	test	752	814	1
11	1286	test	1265	1321	1
11	1795	test	1773	1833	1
11	2298	test	2274	2335	1
11	2796	test	2774	2835	1
11	3288	test	3260	3326	1
11	3783	test	3761	3820	1
11	4276	test	4252	4315	1
12	782	test	765	822	1
12	1338	test	1317	1369	1
12	1884	test	1867	1913	1
12	2472	test	2453	2503	1
12	3054	test	3034	3081	1
12	3634	test	3614	3661	1
12	4204	test	4187	4239	1
13	898	train	884	982	1
13	1400	train	1387	1474	1
13	1912	train	1895	1985	1
13	2424	train	2411	2500	1
13	2934	train	2917	3006	1
13	3450	train	3437	3525	1
13	3957	train	3940	4033	1
14	517	test	496	547	1
14	878	test	857	907	1
14	1241	test	1217	1270	1
14	1600	test	1576	1630	1
14	1965	test	1938	1997	1
14	2321	test	2297	2350	1
14	2674	test	2648	2708	1
14	3030	test	3008	3059	1
14	3394	test	3368	3426	1
14	3755	test	3729	3787	1
14	4113	test	4088	4143	1
14	4464	test	4439	4499	1
15	857	train	827	885	1
15	1330	train	1303	1356	1
15	1785	train	1760	1812	1
15	2278	train	2251	2308	1
15	2741	train	2711	2766	1
15	3666	train	3636	3691	1
15	4165	train	4130	4193	1
16	630	train	606	659	1
16	1044	train	1018	1070	1
16	1479	train	1456	1506	1
16	1887	train	1855	1913	1
16	2299	train	2275	2326	1
16	2686	train	2656	2716	1
16	3083	train	3058	3111	1
16	3493	train	3471	3523	1
16	3901	train	3873	3929	1
16	4314	train	4289	4341	1
17	766	train	749	806	1
17	1185	train	1167	1219	1
17	1607	train	1586	1648	1
17	2034	train	2012	2070	1
17	2474	train	2453	2512	1
17	2883	train	2870	2921	1
17	3302	train	3288	3341	1
17	3717	train	3703	3755	1
17	4120	train	4103	4161	1
17	4520	train	4508	4557	1
18	770	train	741	800	1
18	1151	train	1121	1179	1
18	1530	train	1502	1556	1
18	1907	train	1878	1936	1
18	2286	train	2258	2311	1
18	2666	train	2636	2692	1
18	3046	train	3021	3073	1
18	3424	train	3398	3449	1
18	3801	train	3778	3829	1
18	4183	train	4152	4210	1
18	4561	train	4536	4590	1
19	900	test	872	935	1
19	1394	test	1365	1428	1
19	1891	test	1865	1918	1
19	2395	test	2367	2428	1
19	2892	test	2863	2922	1
19	3375	test	3347	3409	1
19	3856	test	3827	3888	1
19	4340	test	4309	4378	1
20	906	train	885	947	1
20	1374	train	1353	1414	1
20	1846	train	1824	1890	1
20	2313	train	2290	2352	1
20	2774	train	2755	2816	1
20	3228	train	3208	3270	1
20	3679	train	3657	3720	1
20	4141	train	4122	4182	1
21	547	train	530	591	1
21	962	train	945	1004	1
21	1376	train	1360	1423	1
21	1792	train	1774	1837	1
21	2200	train	2190	2245	1
21	2613	train	2596	2655	1
21	3023	train	3007	3066	1
21	3430	train	3414	3473	1
21	3842	train	3829	3893	1
21	4251	train	4233	4293	1
22	446	train	412	481	1
22	839	train	808	882	1
22	1236	train	1205	1279	1
22	1573	train	1541	1609	1
22	2008	train	1972	2047	1
22	2368	train	2340	2405	1
22	2773	train	2742	2812	1
22	3163	train	3130	3199	1
22	3581	train	3548	3615	1
22	3951	train	3923	3987	1
22	4369	train	4335	4404	1
23	724	train	694	777	1
23	1239	train	1210	1290	1
23	1753	train	1723	1809	1
23	2250	train	2221	2309	1
23	2752	train	2724	2808	1
23	3248	train	3221	3303	1
23	3738	train	3714	3796	1
23	4244	train	4218	4300	1
24	638	train	621	716	1
24	1230	train	1217	1307	1
24	1826	train	1813	1908	1
24	2417	train	2401	2491	1
24	3004	train	2988	3083	1
24	3581	train	3568	3659	1
24	4192	train	4176	4269	1
25	1052	train	1036	1092	1
25	1575	train	1555	1604	1
25	2080	train	2065	2109	1
25	2575	train	2557	2605	1
25	3044	train	3024	3077	1
25	3530	train	3513	3560	1
25	4039	train	4026	4084	1
26	837	train	827	883	1
26	1325	train	1314	1378	1
26	1808	train	1796	1860	1
26	2289	train	2275	2344	1
26	2763	train	2750	2813	1
26	3235	train	3222	3284	1
26	3701	train	3688	3750	1
26	4153	train	4140	4202	1
27	722	train	698	756	1
27	1275	train	1253	1308	1
27	1833	train	1807	1865	1
27	2385	train	2357	2417	1
27	2938	train	2917	2974	1
27	3483	train	3462	3518	1
27	4030	train	4010	4066	1
28	726	test	705	767	1
28	1230	test	1215	1271	1
28	1730	test	1715	1773	1
28	2236	test	2223	2281	1
28	2757	test	2737	2799	1
28	3270	test	3256	3314	1
28	3779	test	3763	3824	1
28	4288	test	4273	4329	1
29	484	test	457	518	1
29	952	test	928	988	1
29	1419	test	1389	1449	1
29	1883	test	1856	1923	1
29	2347	test	2318	2384	1
29	2805	test	2776	2841	1
29	3262	test	3239	3300	1
29	3718	test	3689	3756	1
29	4172	test	4145	4209	1
30	709	train	682	750	1
30	1279	train	1260	1321	1
30	1891	train	1871	1932	1
30	2482	train	2460	2524	1
30	3098	train	3078	3142	1
30	3694	train	3671	3738	1
30	4290	train	4267	4339	1
31	637	train	607	670	1
31	1098	train	1072	1138	1
31	1555	train	1525	1588	1
31	2017	train	1988	2049	1
31	2485	train	2460	2519	1
31	2949	train	2924	2983	1
31	3414	train	3384	3446	1
31	3878	train	3852	3916	1
31	4338	train	4313	4372	1
32	679	train	649	707	1
32	1157	train	1128	1198	1
32	1633	train	1600	1660	1
32	2109	train	2072	2132	1
32	2590	train	2556	2617	1
32	3067	train	3037	3090	1
32	3539	train	3506	3569	1
32	4007	train	3971	4038	1
32	4473	train	4440	4508	1
33	754	test	738	798	1
33	1257	test	1238	1302	1
33	1758	test	1738	1799	1
33	2254	test	2238	2292	1
33	2743	test	2728	2781	1
33	3230	test	3214	3265	1
33	3710	test	3690	3759	1
33	4186	test	4167	4231	1
35	365	test	348	400	1
35	575	test	554	619	1
35	785	test	762	830	1
35	994	test	965	1039	1
35	1204	test	1180	1250	1
35	1438	test	1422	1473	1
35	1704	test	1688	1742	1
35	1920	test	1899	1957	1
35	2133	test	2109	2176	1
35	2439	test	2423	2487	1
35	2647	test	2625	2687	1
35	2857	test	2833	2901	1
35	3069	test	3045	3114	1
35	3285	test	3272	3323	1
35	3573	test	3557	3609	1
35	3783	test	3764	3819	1
35	3993	test	3971	4039	1
35	4204	test	4174	4236	1
35	4416	test	4399	4458	1
35	4716	test	4702	4763	1
36	833	train	808	864	1
36	1275	train	1253	1309	1
36	1717	train	1691	1747	1
36	2147	train	2125	2183	1
36	2605	train	2583	2638	1
36	3086	train	3065	3130	1
36	3561	train	3541	3595	1
36	4042	train	4019	4074	1
37	505	test	486	549	1
37	950	test	931	988	1
37	1383	test	1356	1426	1
37	1805	test	1787	1849	1
37	2234	test	2218	2278	1
37	2666	test	2646	2711	1
37	3104	test	3086	3146	1
37	3531	test	3514	3578	1
37	3992	test	3973	4036	1
37	4451	test	4432	4496	1
38	529	train	499	560	1
38	776	train	756	813	1
38	1124	train	1093	1163	1
38	1343	train	1289	1366	1
38	1527	train	1503	1563	1
38	1792	train	1768	1831	1
38	2054	train	2030	2093	1
38	2393	train	2370	2430	1
38	2643	train	2620	2684	1
38	3006	train	2982	3044	1
38	3324	train	3300	3361	1
38	3600	train	3578	3643	1
38	3865	train	3840	3904	1
38	4346	train	4323	4384	1
39	1015	test	996	1059	1
39	1603	test	1593	1645	1
39	2168	test	2156	2208	1
39	2714	test	2701	2756	1
39	3284	test	3273	3326	1
39	3850	test	3838	3892	1
39	4394	test	4383	4435	1
40	608	train	589	642	1
40	1042	train	1021	1076	1
40	1484	train	1467	1518	1
40	1931	train	1911	1966	1
40	2390	train	2372	2425	1
40	2865	train	2844	2900	1
40	3342	train	3319	3377	1
40	3817	train	3800	3853	1
40	4295	train	4272	4330	1
41	727	test	713	778	1
41	1346	test	1335	1398	1
41	1958	test	1950	2011	1
41	2552	test	2539	2606	1
41	3158	test	3148	3212	1
41	3776	test	3764	3828	1
42	602	test	586	633	1
42	1138	test	1118	1179	1
42	1673	test	1653	1714	1
42	2193	test	2173	2233	1
42	2697	test	2677	2726	1
42	3205	test	3186	3233	1
42	3745	test	3728	3787	1
42	4276	test	4247	4304	1
43	691	train	633	750	1
43	1190	train	1163	1228	1
43	1668	train	1652	1708	1
43	2188	train	2166	2235	1
43	2690	train	2669	2736	1
43	3189	train	3171	3225	1
43	3620	train	3605	3658	1
43	4132	train	4118	4177	1
44	760	train	751	823	1
44	1251	train	1237	1313	1
44	1618	train	1609	1686	1
44	1986	train	1974	2052	1
44	2471	train	2461	2534	1
44	2831	train	2819	2897	1
44	3403	train	3388	3464	1
44	3945	train	3930	4007	1
44	4363	train	4348	4428	1
45	605	train	598	690	3
45	922	train	895	961	1
45	1531	train	1522	1621	1
45	2029	train	2022	2120	1
45	2528	train	2520	2618	1
45	3030	train	3022	3123	1
45	3533	train	3509	3621	5
45	4031	train	4018	4120	2
46	843	test	814	885	1
46	1318	test	1294	1359	1
46	1799	test	1771	1839	1
46	2282	test	2254	2323	1
46	2762	test	2734	2804	1
46	3242	test	3203	3293	1
46	3707	test	3681	3744	1
46	4176	test	4143	4226	1
47	924	train	902	956	1
47	1561	train	1542	1598	1
47	2194	train	2165	2233	1
47	2818	train	2795	2859	1
47	3444	train	3424	3481	1
47	4078	train	4055	4117	1
48	977	test	953	1005	1
48	1519	test	1495	1553	1
48	2063	test	2036	2100	1
48	2580	test	2547	2613	1
48	3091	test	3066	3118	1
48	3589	test	3560	3619	1
48	4076	test	4049	4107	1
49	905	test	884	942	1
49	1464	test	1442	1501	1
49	2009	test	1989	2050	1
49	2555	test	2532	2593	1
49	3106	test	3084	3144	1
49	3652	test	3632	3689	1
49	4202	test	4182	4242	1
50	738	test	715	768	1
50	1185	test	1161	1218	1
50	1623	test	1595	1652	1
50	2051	test	2027	2085	1
50	2481	test	2462	2517	1
50	2905	test	2881	2935	1
50	3328	test	3304	3355	1
50	3747	test	3721	3783	1
50	4167	test	4142	4204	1
51	873	train	861	945	1
51	1428	train	1416	1501	1
51	1859	train	1844	1933	1
51	2221	train	2203	2292	1
51	2947	train	2935	3021	1
51	3209	train	3201	3284	1
51	4023	train	4015	4099	1
51	4440	train	4430	4511	1
52	516	train	493	551	1
52	955	train	936	995	1
52	1413	train	1392	1462	1
52	1846	train	1825	1884	1
52	2323	train	2303	2357	1
52	2788	train	2770	2824	1
52	3251	train	3233	3297	1
52	3645	train	3624	3682	1
52	4115	train	4095	4155	1
53	578	train	546	619	1
53	1054	train	1029	1087	1
53	1533	train	1507	1568	1
53	2023	train	1995	2057	1
53	2512	train	2485	2539	1
53	2990	train	2955	3039	1
53	3463	train	3437	3497	1
53	3934	train	3910	3967	1
53	4410	train	4375	4458	1
54	578	train	559	610	1
54	1127	train	1108	1162	1
54	1682	train	1659	1711	1
54	2236	train	2218	2267	1
54	2786	train	2768	2823	1
54	3353	train	3329	3382	1
54	3911	train	3885	3939	1
55	840	test	827	880	1
55	1339	test	1325	1376	1
55	1829	test	1815	1872	1
55	2318	test	2304	2356	1
55	2803	test	2789	2840	1
55	3277	test	3261	3316	1
55	3759	test	3745	3800	1
55	4240	test	4220	4279	1
56	829	train	802	859	1
56	1250	train	1222	1276	1
56	1665	train	1638	1692	1
56	2077	train	2051	2106	1
56	2481	train	2452	2509	1
56	2892	train	2865	2922	1
56	3294	train	3267	3320	1
56	3688	train	3658	3713	1
56	4062	train	4038	4097	1
56	4476	train	4451	4503	1
57	439	test	413	476	1
57	819	test	797	848	1
57	1199	test	1172	1230	1
57	1571	test	1548	1600	1
57	1945	test	1919	1978	1
57	2316	test	2287	2344	1
57	2690	test	2665	2716	1
57	3061	test	3035	3089	1
57	3427	test	3402	3456	1
57	3789	test	3763	3820	1
57	4151	test	4123	4178	1
57	4509	test	4484	4547	1
58	691	test	670	733	1
58	1192	test	1170	1232	1
58	1695	test	1673	1734	1
58	2197	test	2174	2235	1
58	2679	test	2657	2718	1
58	3160	test	3139	3201	1
58	3623	test	3600	3665	1
58	4042	test	4019	4082	1
58	4469	test	4448	4508	1
59	1122	train	1103	1163	1
59	1696	train	1673	1733	1
59	2256	train	2233	2296	1
59	2814	train	2789	2852	1
59	3361	train	3338	3396	1
59	3911	train	3888	3949	1
60	588	train	567	625	1
60	1116	train	1094	1155	1
60	1431	train	1412	1470	1
60	2097	train	2076	2134	1
60	2596	train	2574	2634	1
60	3114	train	3090	3154	1
60	3620	train	3601	3658	1
60	4128	train	4107	4166	1
61	678	train	646	719	1
61	1149	train	1118	1182	1
61	1631	train	1599	1679	1
61	2095	train	2056	2137	1
61	2570	train	2538	2620	1
61	3056	train	3021	3103	1
61	3535	train	3506	3578	1
61	4024	train	3994	4060	1
62	819	train	799	852	1
62	1238	train	1215	1274	1
62	1664	train	1641	1699	1
62	2092	train	2066	2127	1
62	2525	train	2505	2559	1
62	2964	train	2942	2999	1
62	3398	train	3371	3435	1
62	3834	train	3812	3873	1
62	4271	train	4251	4306	1
63	645	test	622	675	1
63	1035	test	1012	1069	1
63	1458	test	1433	1491	1
63	1902	test	1877	1934	1
63	2320	test	2295	2351	1
63	2784	test	2757	2816	1
63	3189	test	3167	3222	1
63	3559	test	3535	3591	1
63	3949	test	3924	3979	1
63	4391	test	4364	4427	1
64	680	train	659	716	1
64	1608	train	1587	1643	1
64	2052	train	2036	2092	1
64	2486	train	2468	2522	1
64	2908	train	2885	2942	1
64	3341	train	3319	3383	1
64	3795	train	3773	3828	1
64	4268	train	4249	4306	1
65	528	train	502	559	1
65	878	train	846	917	1
65	1229	train	1202	1263	1
65	1578	train	1553	1610	1
65	1926	train	1897	1959	1
65	2272	train	2241	2302	1
65	2619	train	2591	2652	1
65	2966	train	2935	3000	1
65	3315	train	3287	3352	1
65	3662	train	3631	3695	1
65	4007	train	3974	4039	1
65	4354	train	4325	4389	1
66	939	test	918	972	1
66	1557	test	1532	1588	1
66	1915	test	1890	1945	1
66	2716	test	2692	2745	1
66	3365	test	3339	3393	1
66	3975	test	3949	4002	1
67	884	train	857	920	1
67	1424	train	1398	1458	1
67	1976	train	1948	2009	1
67	2512	train	2488	2550	1
67	3027	train	3002	3061	1
67	3533	train	3508	3570	1
67	4051	train	4028	4090	1
68	528	test	502	558	1
68	1003	test	979	1036	1
68	1467	test	1442	1501	1
68	1939	test	1911	1971	1
68	2395	test	2368	2431	1
68	2844	test	2819	2881	1
68	3305	test	3277	3339	1
68	3767	test	3743	3803	1
68	4220	test	4192	4253	1
69	728	test	710	764	1
69	1113	test	1086	1145	1
69	1505	test	1483	1537	1
69	1892	test	1869	1922	1
69	2274	test	2249	2305	1
69	2653	test	2630	2685	1
69	3036	test	3013	3067	1
69	3425	test	3403	3455	1
69	3809	test	3783	3840	1
69	4187	test	4163	4218	1
69	4557	test	4538	4596	1
70	353	test	330	381	1
70	691	test	668	716	1
70	1028	test	1006	1054	1
70	1365	test	1345	1395	1
70	1703	test	1682	1731	1
70	2042	test	2023	2069	1
70	2381	test	2362	2410	1
70	2714	test	2690	2744	1
70	3042	test	3022	3069	1
70	3362	test	3343	3391	1
70	3685	test	3665	3713	1
70	4008	test	3989	4036	1
70	4341	test	4314	4369	1
71	540	test	520	579	1
71	1026	test	1003	1066	1
71	1515	test	1494	1557	1
71	2028	test	2009	2066	1
71	2578	test	2557	2619	1
71	3137	test	3117	3178	1
71	3684	test	3668	3732	1
71	4218	test	4197	4260	1
72	828	test	801	872	5
72	1316	test	1300	1365	5
72	1826	test	1804	1868	4
72	2316	test	2300	2367	5
72	2828	test	2800	2866	5
72	3168	test	3151	3205	5
72	3676	test	3653	3716	5
72	4166	test	4154	4221	4
73	820	test	802	864	1
73	1332	test	1311	1379	1
73	1844	test	1828	1891	1
73	2361	test	2343	2406	1
73	2868	test	2852	2916	1
73	3379	test	3361	3430	1
73	3890	test	3867	3935	1
73	4394	test	4378	4429	1
74	635	test	608	691	1
74	1135	test	1109	1189	1
74	1633	test	1609	1691	1
74	2134	test	2107	2193	1
74	2637	test	2608	2693	1
74	3134	test	3109	3194	1
74	3636	test	3612	3693	1
74	4137	test	4108	4194	1
74	4638	test	4609	4694	1
75	594	train	567	625	1
75	1077	train	1060	1110	1
75	1566	train	1550	1597	1
75	2054	train	2036	2088	1
75	2533	train	2513	2566	1
75	3017	train	2999	3050	1
75	3499	train	3482	3532	1
75	3971	train	3954	4004	1
75	4448	train	4431	4481	1
76	653	train	631	691	1
76	1054	train	1034	1090	1
76	1460	train	1442	1504	1
76	1862	train	1837	1898	1
76	2267	train	2246	2302	1
76	2678	train	2658	2715	1
76	3080	train	3047	3118	1
76	3482	train	3462	3516	1
76	3876	train	3855	3914	1
76	4270	train	4250	4306	1
76	4652	train	4630	4688	1
77	712	train	698	750	1
77	1107	train	1093	1144	1
77	1513	train	1499	1552	1
77	1914	train	1900	1953	1
77	2319	train	2298	2359	1
77	2712	train	2695	2751	1
77	3111	train	3094	3149	1
77	3512	train	3498	3552	1
77	3914	train	3902	3955	1
77	4318	train	4303	4357	1
78	723	test	713	757	1
78	1087	test	1078	1124	1
78	1657	test	1648	1694	1
78	2147	test	2138	2188	1
78	2635	test	2626	2673	1
78	3120	test	3109	3160	1
78	3591	test	3575	3636	1
78	4060	test	4050	4098	1
79	621	train	600	659	1
79	1161	train	1143	1195	1
79	1678	train	1657	1713	1
79	2214	train	2194	2252	1
79	2759	train	2742	2797	1
79	3287	train	3269	3323	1
79	3795	train	3777	3830	1
79	4313	train	4291	4349	1
80	379	test	357	408	1
80	774	test	750	808	1
80	1171	test	1148	1208	1
80	1574	test	1551	1605	1
80	1977	test	1958	2016	1
80	2374	test	2348	2406	1
80	2775	test	2755	2807	1
80	3184	test	3160	3218	1
80	3589	test	3565	3623	1
80	3994	test	3965	4032	1
80	4399	test	4374	4432	1
81	609	test	589	635	1
81	1013	test	994	1044	1
81	1391	test	1372	1416	1
81	1791	test	1772	1821	1
81	2165	test	2145	2192	1
81	2550	test	2532	2577	1
81	2928	test	2908	2954	1
81	3305	test	3286	3333	1
81	3684	test	3664	3708	1
81	4092	test	4073	4116	1
81	4510	test	4491	4536	1
82	923	train	891	963	1
82	1515	train	1485	1554	1
82	2083	train	2054	2120	1
82	2677	train	2642	2714	1
82	3249	train	3219	3281	1
82	3814	train	3788	3847	1
82	4395	train	4370	4428	1
83	355	test	326	415	2
83	689	test	627	747	2
83	1158	test	1146	1246	1
83	1720	test	1705	1807	1
83	2124	test	2118	2206	1
83	2604	test	2578	2670	2
83	3216	test	3202	3301	1
83	3725	test	3709	3805	1
83	4085	test	4077	4169	1
83	4558	test	4546	4629	1
84	728	train	701	763	1
84	1228	train	1200	1260	1
84	1728	train	1701	1763	1
84	2228	train	2205	2260	1
84	2728	train	2702	2759	1
84	3228	train	3202	3264	1
84	3728	train	3701	3764	1
84	4228	train	4202	4263	1
85	712	train	703	749	1
85	1109	train	1099	1148	1
85	1504	train	1494	1543	1
85	1893	train	1881	1931	1
85	2287	train	2277	2330	1
85	2680	train	2669	2719	1
85	3082	train	3072	3120	1
85	3498	train	3486	3537	1
85	3914	train	3904	3953	1
85	4325	train	4315	4366	1
86	616	train	599	651	1
86	945	train	926	978	1
86	1277	train	1259	1313	1
86	1609	train	1590	1642	1
86	1941	train	1920	1975	1
86	2275	train	2257	2308	1
86	2614	train	2595	2648	1
86	2954	train	2934	2987	1
86	3295	train	3276	3329	1
86	3639	train	3621	3675	1
86	3985	train	3966	4021	1
86	4332	train	4311	4365	1
87	635	test	611	667	1
87	960	test	939	994	1
87	1289	test	1266	1320	1
87	1627	test	1601	1661	1
87	1952	test	1927	1986	1
87	2281	test	2259	2314	1
87	2622	test	2599	2651	1
87	2977	test	2953	3012	1
87	3321	test	3298	3355	1
87	3682	test	3659	3711	1
87	4048	test	4027	4078	1
87	4404	test	4381	4437	1
88	599	train	589	637	4
88	841	train	815	881	4
88	1177	train	1156	1215	4
88	1536	train	1515	1565	4
88	1803	train	1783	1834	4
88	2077	train	2061	2121	4
88	2573	train	2559	2611	4
88	2900	train	2888	2941	4
88	3215	train	3202	3252	4
88	3707	train	3693	3744	4
88	4021	train	4008	4056	4
88	4286	train	4257	4323	5
89	740	train	713	773	1
89	1147	train	1121	1182	1
89	1562	train	1544	1604	1
89	1996	train	1978	2029	1
89	2402	train	2380	2431	1
89	2796	train	2772	2832	1
89	3206	train	3180	3235	1
89	3647	train	3622	3675	1
89	4091	train	4074	4125	1
89	4545	train	4524	4577	1
90	743	train	703	788	1
90	1245	train	1203	1287	1
90	1746	train	1702	1789	3
90	2247	train	2202	2286	3
90	2746	train	2705	2795	1
90	3243	train	3203	3291	3
90	3746	train	3711	3796	1
90	4247	train	4206	4288	1
91	538	train	520	569	1
91	905	train	886	944	2
91	1276	train	1259	1311	2
91	1643	train	1626	1679	2
91	2010	train	1990	2044	1
91	2382	train	2363	2417	1
91	2765	train	2744	2796	1
91	3152	train	3130	3187	1
91	3544	train	3523	3577	1
91	3858	train	3837	3896	1
91	4281	train	4258	4315	1
92	423	test	405	456	1
92	733	test	716	768	1
92	1042	test	1026	1077	1
92	1342	test	1325	1376	1
92	1658	test	1641	1691	1
92	1966	test	1951	2001	1
92	2270	test	2254	2306	1
92	2576	test	2559	2609	1
92	2881	test	2864	2923	1
92	3181	test	3165	3218	1
92	3488	test	3472	3526	1
92	3793	test	3776	3826	1
92	4089	test	4074	4124	1
92	4389	test	4371	4424	1
93	866	train	810	907	1
93	1363	train	1318	1406	1
93	1861	train	1816	1903	1
93	2358	train	2307	2404	1
93	2857	train	2810	2906	1
93	3355	train	3304	3397	1
93	3853	train	3807	3899	1
93	4351	train	4304	4393	1
94	729	test	703	763	1
94	1113	test	1086	1146	1
94	1490	test	1466	1525	1
94	1869	test	1835	1904	1
94	2252	test	2225	2285	1
94	2648	test	2620	2680	1
94	3071	test	3044	3104	1
94	3495	test	3469	3528	1
94	3905	test	3882	3938	1
94	4300	test	4273	4337	1
95	2796	test	2788	2831	2
95	3163	test	3145	3201	1
95	3537	test	3522	3576	2
95	3999	test	3984	4035	2
95	4484	test	4472	4525	2
96	551	train	539	586	1
96	892	train	874	926	1
96	1439	train	1418	1475	1
96	1765	train	1750	1800	1
96	2100	train	2082	2137	1
96	2520	train	2509	2556	1
96	2779	train	2765	2812	2
96	3017	train	3003	3053	4
96	3338	train	3312	3373	1
96	3724	train	3711	3758	1
96	4165	train	4151	4200	1
96	4455	train	4441	4489	1
97	693	train	672	739	1
97	1188	train	1165	1235	1
97	1673	train	1652	1719	1
97	2167	train	2145	2214	1
97	2667	train	2635	2715	1
97	3164	train	3142	3211	1
97	3656	train	3634	3703	1
97	4159	train	4136	4205	1
98	752	train	724	782	1
98	1225	train	1197	1256	1
98	1714	train	1689	1744	1
98	2205	train	2178	2234	1
98	2686	train	2654	2725	1
98	3162	train	3134	3192	1
98	3651	train	3625	3681	1
98	4144	train	4113	4175	1
99	376	test	361	412	1
99	726	test	710	762	1
99	1063	test	1050	1097	1
99	1396	test	1382	1431	1
99	1731	test	1718	1767	1
99	2088	test	2072	2127	8
99	2491	test	2479	2528	1
99	2939	test	2925	2974	1
99	3395	test	3379	3430	1
99	3823	test	3811	3860	1
99	4220	test	4208	4255	1
99	4579	test	4565	4616	1
100	608	train	592	638	1
100	1060	train	1042	1092	1
100	1511	train	1490	1542	1
100	1954	train	1942	1987	1
100	2402	train	2383	2436	1
100	2843	train	2826	2875	1
100	3287	train	3270	3320	1
100	3733	train	3717	3764	1
100	4171	train	4153	4206	1
101	573	test	555	618	1
101	910	test	892	946	1
101	1417	test	1397	1453	1
101	1829	test	1808	1867	1
101	2182	test	2165	2223	1
101	2515	test	2499	2558	1
101	2870	test	2855	2906	1
101	3213	test	3196	3253	1
101	3570	test	3553	3615	1
101	3883	test	3850	3947	1
101	4407	test	4387	4444	1
102	779	train	754	812	1
102	1235	train	1208	1265	1
102	1685	train	1660	1723	1
102	2141	train	2116	2174	1
102	2607	train	2575	2634	1
102	3061	train	3036	3092	1
102	3519	train	3492	3551	1
102	3977	train	3953	4010	1
102	4446	train	4418	4477	1
103	300	train	287	334	1
103	722	train	711	760	7
103	951	train	938	985	7
103	1180	train	1167	1220	1
103	1492	train	1480	1538	5
103	1730	train	1715	1765	2
103	2176	train	2161	2215	1
103	2496	train	2479	2536	1
103	2819	train	2804	2854	7
103	3050	train	3035	3088	2
103	3491	train	3475	3530	1
103	3813	train	3794	3851	1
103	4257	train	4245	4294	1
103	4582	train	4562	4618	1
104	731	train	709	788	2
104	1189	train	1170	1242	1
104	1652	train	1632	1708	1
104	2117	train	2101	2178	1
104	2582	train	2565	2642	1
104	3034	train	3015	3091	1
104	3494	train	3476	3552	1
104	3956	train	3942	4011	1
104	4412	train	4390	4465	1
105	506	test	482	548	1
105	953	test	927	995	1
105	1410	test	1391	1449	1
105	1616	test	1592	1671	1
105	1874	test	1852	1912	2
105	2334	test	2314	2374	1
105	2798	test	2779	2837	1
105	3254	test	3235	3297	1
105	3713	test	3696	3754	2
105	3917	test	3892	3974	1
105	4185	test	4163	4222	1
106	443	test	427	516	1
106	899	test	880	940	1
106	1254	test	1235	1295	1
106	1604	test	1584	1642	1
106	1953	test	1934	1991	1
106	2305	test	2281	2343	1
106	2657	test	2636	2695	1
106	3010	test	2990	3046	1
106	3364	test	3345	3401	1
106	3718	test	3698	3755	1
106	4073	test	4048	4111	1
106	4430	test	4412	4467	1
107	676	test	656	721	1
107	1164	test	1147	1208	1
107	1658	test	1639	1702	1
107	2152	test	2130	2194	1
107	2638	test	2618	2678	1
107	3131	test	3109	3171	1
107	3626	test	3604	3667	1
107	4121	test	4100	4166	1
108	481	test	455	532	4
108	922	test	897	973	4
108	1301	test	1270	1359	4
108	1674	test	1648	1724	4
108	1945	test	1920	1999	4
108	2396	test	2373	2446	3
108	2776	test	2755	2831	3
108	3152	test	3125	3204	4
108	3419	test	3393	3474	4
108	3865	test	3838	3920	4
108	4246	test	4220	4298	4
109	454	test	414	490	7
109	674	test	633	700	7
109	1039	test	1019	1069	7
109	1404	test	1381	1436	1
109	1756	test	1729	1790	1
109	1997	test	1944	2048	7
109	2196	test	2155	2221	7
109	2403	test	2372	2434	1
109	2782	test	2760	2811	1
109	3205	test	3183	3239	1
109	3579	test	3557	3608	1
109	4024	test	4003	4059	1
109	4362	test	4315	4401	7
109	4578	test	4534	4608	7
109	4796	test	4758	4827	2
110	450	train	437	489	4
110	737	train	722	777	5
110	1122	train	1106	1163	5
110	1590	train	1576	1626	4
110	1840	train	1802	1888	4
110	2207	train	2193	2245	4
110	2624	train	2609	2664	4
110	2980	train	2964	3017	4
110	3270	train	3252	3306	4
110	3580	train	3566	3617	4
110	3879	train	3868	3924	4
110	4184	train	4169	4221	4
110	4579	train	4564	4615	4
111	1919	test	1916	1995	2
111	2418	test	2415	2498	3
112	422	train	404	455	1
112	647	train	630	677	3
112	852	train	835	883	2
112	1478	train	1456	1523	1
112	1717	train	1684	1752	1
112	1980	train	1959	2009	1
112	2346	train	2320	2378	1
112	2688	train	2661	2718	1
112	3007	train	2986	3038	1
112	3295	train	3275	3325	1
112	3508	train	3490	3538	1
112	3905	train	3880	3937	1
112	4154	train	4132	4185	1
112	4453	train	4432	4483	1
113	847	test	826	878	1
113	1340	test	1324	1371	1
113	1852	test	1834	1888	1
113	2367	test	2349	2400	1
113	2865	test	2844	2903	1
113	3365	test	3349	3400	1
113	3881	test	3862	3915	1
113	4389	test	4372	4423	1
114	427	train	405	460	1
114	758	train	733	788	1
114	1090	train	1058	1130	1
114	1422	train	1397	1452	1
114	1752	train	1725	1782	1
114	2083	train	2059	2114	1
114	2414	train	2390	2446	1
114	2745	train	2720	2778	1
114	3073	train	3049	3103	1
114	3399	train	3372	3432	1
114	3728	train	3701	3761	1
114	4056	train	4029	4087	1
114	4385	train	4359	4416	1
115	930	test	912	972	1
115	1470	test	1447	1508	1
115	2021	test	2000	2057	1
115	2567	test	2543	2602	1
115	3109	test	3084	3146	1
115	3645	test	3625	3684	1
115	4182	test	4157	4221	1
116	276	test	252	381	1
116	606	test	590	704	1
116	939	test	925	1038	1
116	1269	test	1246	1368	1
116	1604	test	1588	1700	1
116	1936	test	1925	2033	1
116	2266	test	2251	2367	1
116	2594	test	2578	2695	1
116	2929	test	2912	3025	1
116	3266	test	3250	3362	1
116	3604	test	3587	3704	1
116	3939	test	3924	4036	1
116	4273	test	4256	4371	1
117	566	train	541	597	1
117	895	train	873	929	1
117	1225	train	1202	1258	1
117	1548	train	1528	1581	1
117	1843	train	1821	1876	1
117	2129	train	2106	2161	1
117	2416	train	2391	2450	1
117	2709	train	2689	2741	1
117	3043	train	3022	3075	1
117	3385	train	3362	3416	1
117	3724	train	3698	3757	1
117	4073	train	4046	4105	1
117	4422	train	4400	4454	1
118	897	train	867	926	1
118	1354	train	1324	1382	1
118	1810	train	1781	1839	1
118	2261	train	2232	2292	1
118	2709	train	2679	2738	1
118	3166	train	3138	3195	1
118	3634	train	3606	3664	1
118	4102	train	4074	4131	1
119	670	train	651	704	1
119	1157	train	1140	1192	1
119	1644	train	1621	1680	1
119	2142	train	2121	2176	1
119	2619	train	2598	2654	1
119	3113	train	3090	3146	1
119	3633	train	3615	3668	1
119	4155	train	4136	4190	1
120	824	train	795	858	1
120	1334	train	1305	1367	1
120	1851	train	1823	1884	1
120	2369	train	2332	2407	1
120	2883	train	2855	2929	1
120	3400	train	3370	3438	1
120	3915	train	3888	3948	1
120	4431	train	4401	4475	1
121	322	test	311	375	1
121	632	test	619	686	1
121	938	test	926	986	1
121	1250	test	1238	1304	1
121	1563	test	1551	1611	1
121	1878	test	1865	1932	1
121	2187	test	2175	2243	1
121	2498	test	2484	2547	1
121	2809	test	2795	2863	1
121	3119	test	3107	3167	1
121	3426	test	3412	3479	1
121	3733	test	3718	3784	1
121	4044	test	4031	4095	1
121	4349	test	4335	4403	1
121	4654	test	4638	4711	1
122	935	train	924	963	1
122	1387	train	1373	1415	1
122	1858	train	1842	1885	1
122	2365	train	2351	2392	1
122	2876	train	2864	2908	1
122	3382	train	3368	3416	1
122	3923	train	3909	3951	1
122	4481	train	4467	4511	1
123	499	test	483	543	1
123	943	test	929	980	1
123	1416	test	1398	1451	1
123	1855	test	1841	1886	1
123	2317	test	2301	2347	1
123	2800	test	2784	2830	1
123	3242	test	3227	3272	1
123	3675	test	3661	3710	1
123	4153	test	4140	4187	1
124	1037	train	1019	1076	1
124	1568	train	1552	1608	1
124	2099	train	2081	2136	1
124	2617	train	2602	2656	1
124	3147	train	3132	3189	1
124	3691	train	3677	3731	1
124	4235	train	4219	4274	1
125	619	train	611	684	1
125	1221	train	1209	1279	1
125	1820	train	1811	1880	1
125	2170	train	2144	2256	1
125	2527	train	2459	2584	1
125	3197	train	3182	3260	1
125	3796	train	3789	3860	1
126	691	train	667	723	1
126	1125	train	1104	1156	1
126	1560	train	1538	1589	1
126	1995	train	1974	2024	1
126	2428	train	2400	2459	1
126	2856	train	2830	2885	1
126	3287	train	3265	3318	1
126	3718	train	3694	3748	1
126	4144	train	4122	4174	1
127	1382	train	1353	1430	1
127	2131	train	2101	2174	1
127	2887	train	2853	2931	1
127	3631	train	3605	3677	1
128	725	test	707	755	1
128	1292	test	1272	1322	1
128	1871	test	1854	1903	1
128	2455	test	2437	2487	1
128	3014	test	2994	3045	1
128	3552	test	3532	3578	1
128	4114	test	4089	4143	1
129	562	train	556	602	1
129	1058	train	1051	1105	1
129	1648	train	1641	1699	1
129	2039	train	2031	2081	1
129	2548	train	2541	2591	1
129	3059	train	3053	3123	1
129	3467	train	3460	3509	1
129	3964	train	3954	4004	1
130	999	test	976	1034	1
130	1529	test	1507	1561	1
130	2060	test	2041	2099	1
130	2594	test	2567	2630	1
130	3121	test	3100	3156	1
130	3653	test	3632	3687	1
130	4184	test	4165	4216	1
131	896	test	876	936	1
131	1347	test	1325	1384	1
131	1800	test	1778	1836	1
131	2266	test	2245	2303	1
131	2731	test	2717	2770	1
131	3197	test	3174	3230	1
131	3656	test	3634	3702	1
131	4110	test	4087	4144	1
132	667	train	650	697	1
132	1254	train	1233	1294	1
132	1700	train	1683	1737	1
132	2283	train	2263	2314	1
132	2716	train	2697	2754	1
132	3317	train	3296	3356	1
132	3734	train	3716	3773	1
132	4328	train	4309	4369	1
133	769	train	751	811	1
133	1355	train	1336	1397	1
133	1926	train	1909	1962	1
133	2539	train	2519	2583	1
133	3138	train	3120	3180	1
133	3719	train	3700	3761	1
133	4325	train	4307	4367	1
134	966	train	943	1013	1
134	1574	train	1558	1623	1
134	2169	train	2152	2216	1
134	2758	train	2734	2807	1
134	3356	train	3338	3405	1
134	3960	train	3946	4009	1
135	856	train	839	892	1
135	1314	train	1299	1352	1
135	1762	train	1746	1798	1
135	2176	train	2160	2216	1
135	2596	train	2579	2632	1
135	3035	train	3017	3071	1
135	3485	train	3469	3521	1
135	3951	train	3934	3989	1
135	4375	train	4358	4411	1
136	342	train	328	379	1
136	668	train	650	705	1
136	1009	train	995	1048	1
136	1380	train	1366	1417	1
136	1719	train	1704	1756	1
136	2056	train	2041	2093	1
136	2403	train	2385	2442	1
136	2754	train	2738	2793	1
136	3103	train	3088	3138	1
136	3448	train	3434	3484	1
136	3802	train	3786	3841	1
136	4155	train	4138	4191	1
136	4499	train	4481	4538	1
137	780	test	760	813	1
137	1238	test	1217	1271	1
137	1710	test	1689	1743	1
137	2186	test	2168	2219	1
137	2650	test	2630	2686	1
137	3108	test	3086	3141	1
137	3570	test	3553	3605	1
137	4048	test	4030	4082	1
137	4515	test	4496	4551	1
138	747	train	729	783	1
138	1220	train	1198	1252	1
138	1702	train	1679	1737	1
138	2174	train	2151	2209	1
138	2668	train	2646	2702	1
138	3161	train	3137	3195	1
138	3681	train	3657	3714	1
138	4197	train	4170	4232	1
139	605	test	576	649	1
139	1013	test	993	1050	1
139	1440	test	1421	1477	1
139	1879	test	1855	1917	1
139	2302	test	2285	2342	1
139	2708	test	2688	2748	1
139	3099	test	3077	3145	1
139	3496	test	3475	3537	1
139	3891	test	3866	3928	1
139	4294	test	4272	4332	1
140	614	train	588	643	1
140	1001	train	974	1024	1
140	1390	train	1360	1413	1
140	1775	train	1745	1800	1
140	2142	train	2113	2167	1
140	2510	train	2481	2536	1
140	2890	train	2860	2917	1
140	3285	train	3256	3308	1
140	3695	train	3667	3722	1
140	4090	train	4062	4113	1
140	4483	train	4454	4507	1
141	719	test	697	758	1
141	1197	test	1174	1236	1
141	1689	test	1666	1729	1
141	2181	test	2155	2218	1
141	2676	test	2650	2715	1
141	3160	test	3133	3197	1
141	3629	test	3602	3668	1
141	4116	test	4091	4155	1
142	533	test	515	563	1
142	925	test	905	954	1
142	1319	test	1301	1350	1
142	1738	test	1720	1765	1
142	2141	test	2123	2168	1
142	2533	test	2515	2561	1
142	2925	test	2907	2952	1
142	3333	test	3314	3363	1
142	3755	test	3735	3784	1
142	4195	test	4178	4224	1
143	460	train	440	493	1
143	798	train	772	827	1
143	1134	train	1116	1166	1
143	1466	train	1447	1499	1
143	1821	train	1806	1850	1
143	2189	train	2174	2218	1
143	2586	train	2569	2619	1
143	2967	train	2951	3000	1
143	3329	train	3311	3363	1
143	3690	train	3672	3723	1
143	4059	train	4044	4088	1
143	4433	train	4416	4464	1
144	605	train	591	639	1
144	1047	train	1030	1084	1
144	1513	train	1497	1553	1
144	2005	train	1987	2040	1
144	2454	train	2440	2490	1
144	2911	train	2898	2948	1
144	3374	train	3361	3417	1
144	3832	train	3818	3872	1
144	4295	train	4282	4333	1
145	667	train	650	700	1
145	1114	train	1097	1147	1
145	1550	train	1530	1587	1
145	2013	train	1994	2048	1
145	2494	train	2475	2526	1
145	2957	train	2938	2989	1
145	3400	train	3379	3433	1
145	3864	train	3846	3895	1
145	4324	train	4304	4355	1
146	608	test	583	646	1
146	1197	test	1167	1236	1
146	1757	test	1733	1798	1
146	2281	test	2254	2319	1
146	2794	test	2764	2832	1
146	3300	test	3268	3342	1
146	3770	test	3741	3811	1
146	4311	test	4283	4351	1
147	625	test	607	660	1
147	1129	test	1109	1163	1
147	1627	test	1605	1660	1
147	2131	test	2110	2164	1
147	2640	test	2620	2675	1
147	3140	test	3122	3172	1
147	3635	test	3609	3668	1
147	4135	test	4115	4170	1
148	604	train	576	628	1
148	1021	train	994	1046	1
148	1454	train	1425	1479	1
148	1886	train	1856	1910	1
148	2375	train	2347	2401	1
148	2848	train	2820	2875	1
148	3299	train	3273	3325	1
148	3687	train	3659	3713	1
148	4059	train	4031	4084	1
148	4440	train	4414	4465	1
149	679	test	655	708	1
149	1112	test	1093	1140	1
149	1553	test	1532	1582	1
149	1994	test	1973	2024	1
149	2425	test	2402	2455	1
149	2844	test	2822	2873	1
149	3273	test	3252	3302	1
149	3718	test	3697	3747	1
149	4167	test	4145	4195	1
150	942	train	904	962	1
150	1430	train	1396	1448	1
150	1914	train	1877	1935	1
150	2397	train	2365	2419	1
150	2865	train	2834	2890	1
150	3346	train	3314	3368	1
150	3842	train	3811	3867	1
150	4335	train	4299	4355	1
151	594	train	565	632	1
151	988	train	963	1030	1
151	1404	train	1380	1443	1
151	1812	train	1780	1854	1
151	2212	train	2179	2253	1
151	2610	train	2583	2649	1
151	3026	train	3004	3065	1
151	3446	train	3419	3480	1
151	3870	train	3844	3905	1
151	4276	train	4254	4313	1
152	574	test	553	617	1
152	1072	test	1054	1115	1
152	1527	test	1508	1570	1
152	1981	test	1964	2023	1
152	2431	test	2411	2473	1
152	2870	test	2851	2911	1
152	3292	test	3273	3335	1
152	3735	test	3714	3776	1
152	4221	test	4204	4265	1
153	754	train	736	787	1
153	1263	train	1244	1296	1
153	1798	train	1777	1830	1
153	2334	train	2316	2369	1
153	2865	train	2848	2898	1
153	3363	train	3342	3396	1
153	3856	train	3838	3890	1
153	4378	train	4359	4414	1
154	737	train	713	765	1
154	1171	train	1143	1197	1
154	1616	train	1589	1644	1
154	2060	train	2033	2086	1
154	2485	train	2455	2516	1
154	2908	train	2884	2936	1
154	3343	train	3315	3369	1
154	3782	train	3755	3808	1
154	4209	train	4182	4239	1
155	730	test	702	752	1
155	1222	test	1206	1259	1
155	1708	test	1678	1732	1
155	2189	test	2157	2213	1
155	2702	test	2669	2726	1
155	3197	test	3163	3221	1
155	3670	test	3640	3697	1
155	4172	test	4139	4194	1
156	791	test	778	826	1
156	1323	test	1311	1372	1
156	1825	test	1812	1866	1
156	2382	test	2368	2418	1
156	2901	test	2887	2937	1
156	3393	test	3381	3431	1
156	3964	test	3948	4004	1
157	917	train	898	953	1
157	1468	train	1451	1504	1
157	2000	train	1979	2036	1
157	2565	train	2546	2602	1
157	3102	train	3080	3139	1
157	3657	train	3639	3694	1
157	4222	train	4204	4263	1
158	672	train	657	705	1
158	1193	train	1174	1223	1
158	1714	train	1697	1746	1
158	2214	train	2199	2248	1
158	2655	train	2639	2690	1
158	3055	train	3030	3094	1
158	3450	train	3431	3483	1
158	3893	train	3874	3924	1
159	681	train	668	722	1
159	1123	train	1110	1167	1
159	1583	train	1562	1627	1
159	2030	train	2015	2075	1
159	2462	train	2441	2498	1
159	2912	train	2897	2950	1
159	3372	train	3356	3417	1
159	3823	train	3808	3867	1
159	4257	train	4243	4305	1
160	977	test	963	1012	1
160	1682	test	1665	1715	1
160	2367	test	2352	2404	1
160	3005	test	2990	3041	1
160	3697	test	3675	3735	1
161	908	train	882	937	1
161	1356	train	1331	1386	1
161	1837	train	1812	1867	1
161	2328	train	2303	2358	1
161	2787	train	2761	2817	1
161	3219	train	3193	3252	1
161	3658	train	3633	3686	1
161	4166	train	4138	4195	1
162	592	test	570	627	1
162	1022	test	996	1057	1
162	1443	test	1418	1478	1
162	1844	test	1822	1877	1
162	2223	test	2200	2261	1
162	2643	test	2619	2677	1
162	3081	test	3058	3116	1
162	3539	test	3516	3572	1
162	3979	test	3957	4013	1
162	4405	test	4378	4441	1
163	769	train	755	806	1
163	1175	train	1153	1211	1
163	1589	train	1573	1626	1
163	2009	train	1994	2045	1
163	2412	train	2394	2450	1
163	2781	train	2767	2824	1
163	3193	train	3175	3228	1
163	3590	train	3575	3628	1
163	3987	train	3970	4021	1
163	4356	train	4341	4393	1
164	548	test	535	585	1
164	1004	test	993	1038	1
164	1451	test	1439	1486	1
164	1915	test	1905	1955	1
164	2371	test	2361	2409	1
164	2839	test	2814	2868	1
164	3276	test	3250	3308	1
164	3716	test	3701	3754	1
164	4190	test	4166	4218	1
165	839	train	823	875	1
165	1271	train	1255	1309	1
165	1699	train	1682	1736	1
165	2136	train	2116	2168	1
165	2557	train	2530	2592	1
165	2970	train	2948	3004	1
165	3390	train	3370	3423	1
165	3806	train	3788	3844	1
165	4229	train	4213	4263	1
166	848	test	821	880	1
166	1322	test	1294	1354	1
166	1772	test	1743	1806	1
166	2261	test	2235	2294	1
166	2715	test	2687	2749	1
166	3187	test	3161	3222	1
166	3678	test	3656	3714	1
166	4137	test	4106	4174	1
167	685	test	668	718	1
167	1083	test	1067	1115	1
167	1548	test	1529	1577	1
167	2004	test	1986	2038	1
167	2439	test	2421	2469	1
167	2919	test	2902	2949	1
167	3346	test	3328	3379	1
167	3801	test	3781	3829	1
167	4284	test	4264	4313	1
168	823	test	798	853	1
168	1340	test	1311	1375	1
168	1816	test	1792	1852	1
168	2299	test	2276	2333	1
168	2763	test	2739	2799	1
168	3191	test	3164	3227	1
168	3715	test	3684	3752	1
168	4223	test	4194	4259	1
169	944	test	920	986	1
169	1499	test	1477	1542	1
169	2062	test	2036	2112	1
169	2610	test	2582	2646	1
169	3172	test	3152	3217	1
169	3736	test	3714	3775	1
169	4282	test	4258	4326	1
170	660	test	640	701	1
170	1234	test	1214	1275	1
170	1783	test	1764	1819	1
170	2381	test	2361	2416	1
170	2964	test	2944	3008	1
170	3551	test	3531	3592	1
170	4120	test	4098	4155	1
171	745	train	716	766	1
171	1192	train	1168	1216	1
171	1636	train	1612	1664	1
171	2064	train	2045	2097	1
171	2518	train	2497	2551	1
171	2985	train	2959	3007	1
171	3433	train	3409	3462	1
171	3863	train	3842	3893	1
171	4303	train	4281	4331	1
172	744	test	724	777	1
172	1310	test	1289	1344	1
172	1867	test	1849	1903	1
172	2437	test	2417	2471	1
172	3013	test	2994	3045	1
172	3597	test	3577	3632	1
172	4171	test	4141	4204	1
173	466	test	444	504	1
173	829	test	810	863	1
173	1086	test	1065	1118	1
173	1473	test	1456	1507	1
173	1941	test	1912	1972	1
173	2323	test	2304	2354	1
173	2683	test	2664	2715	1
173	2888	test	2870	2920	1
173	3215	test	3178	3249	1
173	3492	test	3469	3525	1
173	3974	test	3949	4009	1
173	4508	test	4486	4551	1
174	537	train	506	582	1
174	1044	train	1014	1088	1
174	1545	train	1519	1589	1
174	2026	train	1996	2068	1
174	2499	train	2470	2543	1
174	3002	train	2977	3046	1
174	3527	train	3500	3570	1
174	4034	train	4009	4079	1
175	682	train	662	715	1
175	1140	train	1118	1177	1
175	1652	train	1627	1681	1
175	2137	train	2111	2167	1
175	2562	train	2538	2596	1
175	2943	train	2918	2978	1
175	3349	train	3322	3383	1
175	3810	train	3784	3841	1
175	4307	train	4275	4340	1
176	716	train	696	762	1
176	1201	train	1185	1250	1
176	1681	train	1664	1727	1
176	2149	train	2131	2197	1
176	2614	train	2587	2660	1
176	3091	train	3073	3141	1
176	3575	train	3559	3628	1
176	4050	train	4033	4098	1
177	528	train	508	567	1
177	932	train	911	966	1
177	1337	train	1315	1377	1
177	1742	train	1720	1777	1
177	2126	train	2102	2163	1
177	2502	train	2481	2541	1
177	2903	train	2884	2942	1
177	3310	train	3291	3351	1
177	3716	train	3694	3752	1
177	4098	train	4075	4137	1
177	4471	train	4450	4509	1
178	591	test	562	634	1
178	909	test	887	953	1
178	1224	test	1202	1267	1
178	1541	test	1510	1583	1
178	1870	test	1847	1913	1
178	2228	test	2204	2269	1
178	2622	test	2600	2663	1
178	3038	test	3017	3080	1
178	3443	test	3416	3488	1
178	3828	test	3801	3870	1
178	4212	test	4188	4255	1
178	4590	test	4565	4636	1
179	891	train	858	939	1
179	1365	train	1334	1405	1
179	1844	train	1810	1881	1
179	2324	train	2292	2362	1
179	2790	train	2760	2828	1
179	3243	train	3212	3280	1
179	3706	train	3671	3741	1
179	4177	train	4148	4211	1
180	649	train	623	685	1
180	1058	train	1033	1093	1
180	1452	train	1429	1489	1
180	1854	train	1830	1890	1
180	2266	train	2242	2307	1
180	2680	train	2656	2720	1
180	3115	train	3091	3157	1
180	3527	train	3502	3562	1
180	3934	train	3909	3974	1
180	4325	train	4300	4362	1
181	901	train	878	937	1
181	1378	train	1350	1412	1
181	1855	train	1832	1892	1
181	2324	train	2299	2360	1
181	2804	train	2775	2840	1
181	3293	train	3269	3328	1
181	3770	train	3745	3807	1
181	4246	train	4220	4282	1
182	541	train	524	578	1
182	888	train	866	924	1
182	1238	train	1222	1271	1
182	1581	train	1557	1618	1
182	1917	train	1898	1953	1
182	2264	train	2249	2299	1
182	2620	train	2600	2655	1
182	2982	train	2959	3015	1
182	3334	train	3318	3369	1
182	3678	train	3663	3712	1
182	4022	train	4001	4057	1
182	4362	train	4349	4396	1
183	561	test	537	590	1
183	942	test	925	981	1
183	1333	test	1308	1364	1
183	1724	test	1701	1755	1
183	2118	test	2091	2147	1
183	2488	test	2465	2517	1
183	2861	test	2835	2892	1
183	3243	test	3220	3274	1
183	3629	test	3607	3658	1
183	4005	test	3979	4035	1
183	4369	test	4340	4400	1
184	583	train	559	612	1
184	952	train	928	982	1
184	1295	train	1272	1325	1
184	1661	train	1634	1690	1
184	2213	train	2187	2241	1
184	2742	train	2719	2771	1
184	3179	train	3154	3209	1
184	3585	train	3562	3617	1
184	4082	train	4060	4113	1
185	562	train	544	611	1
185	885	train	859	927	1
185	1208	train	1185	1250	1
185	1534	train	1509	1578	1
185	1863	train	1836	1908	1
185	2187	train	2162	2232	1
185	2514	train	2488	2559	1
185	2838	train	2811	2881	1
185	3167	train	3139	3210	1
185	3499	train	3471	3542	1
185	3824	train	3805	3872	1
185	4155	train	4132	4198	1
185	4486	train	4460	4529	1
186	575	train	564	621	1
186	975	train	960	1015	1
186	1360	train	1348	1399	1
186	1762	train	1745	1801	1
186	2181	train	2170	2222	1
186	2588	train	2571	2627	1
186	2994	train	2976	3038	1
186	3378	train	3363	3421	1
186	3749	train	3734	3787	1
186	4125	train	4114	4172	1
186	4536	train	4517	4583	1
187	824	train	792	851	1
187	1293	train	1265	1317	1
187	1765	train	1738	1791	1
187	2224	train	2200	2250	1
187	2651	train	2631	2683	1
187	3068	train	3042	3098	1
187	3502	train	3476	3527	1
187	3980	train	3956	4003	1
187	4479	train	4455	4504	1
188	418	train	399	451	1
188	739	train	722	772	1
188	1065	train	1045	1098	1
188	1386	train	1366	1420	1
188	1700	train	1680	1733	1
188	2019	train	2000	2052	1
188	2354	train	2337	2388	1
188	2719	train	2701	2753	1
188	3051	train	3031	3087	1
188	3380	train	3361	3413	1
188	3709	train	3690	3742	1
188	4047	train	4027	4080	1
188	4370	train	4348	4403	1
188	4685	train	4666	4717	1
189	693	train	679	734	1
189	1215	train	1195	1253	1
189	1788	train	1768	1825	1
189	2413	train	2394	2451	1
189	2962	train	2947	3001	1
189	3488	train	3471	3525	1
189	4052	train	4037	4092	1
189	4640	train	4625	4679	1
190	598	train	579	637	1
190	1037	train	1019	1076	1
190	1459	train	1437	1501	1
190	1867	train	1845	1907	1
190	2249	train	2233	2292	1
190	2616	train	2590	2655	1
190	2967	train	2942	3007	1
190	3293	train	3272	3333	1
190	3634	train	3615	3680	1
190	3980	train	3953	4022	1
190	4324	train	4301	4366	1
190	4645	train	4626	4685	1
191	831	test	812	872	1
191	1313	test	1293	1352	1
191	1811	test	1780	1839	1
191	2290	test	2271	2330	1
191	2768	test	2748	2807	1
191	3252	test	3233	3292	1
191	3753	test	3720	3782	1
191	4237	test	4217	4276	1
192	1029	test	1007	1066	1
192	1538	test	1514	1575	1
192	2041	test	2010	2075	1
192	2542	test	2522	2579	1
192	3032	test	3007	3067	1
192	3518	test	3494	3553	1
192	4004	test	3980	4039	1
192	4494	test	4469	4528	1
193	599	train	585	637	1
193	1078	train	1064	1119	1
193	1569	train	1554	1610	1
193	2056	train	2043	2093	1
193	2529	train	2517	2566	1
193	2996	train	2984	3037	1
193	3472	train	3458	3510	1
193	3956	train	3937	3994	1
193	4418	train	4403	4457	1
194	635	train	613	669	1
194	1160	train	1138	1193	1
194	1695	train	1668	1729	1
194	2197	train	2170	2229	1
194	2710	train	2678	2747	1
194	3241	train	3219	3278	1
194	3739	train	3721	3776	1
194	4228	train	4202	4261	1
195	603	test	592	640	1
195	1050	test	1036	1085	1
195	1462	test	1450	1497	1
195	1886	test	1870	1920	1
195	2349	test	2338	2385	1
195	2816	test	2805	2853	1
195	3286	test	3271	3322	1
195	3735	test	3722	3771	1
195	4135	test	4124	4170	1
196	718	test	703	755	1
196	1114	test	1096	1152	1
196	1498	test	1479	1539	1
196	1898	test	1880	1940	1
196	2298	test	2280	2339	1
196	2685	test	2667	2726	1
196	3073	test	3055	3115	1
196	3477	test	3459	3514	1
196	3886	test	3868	3925	1
196	4300	test	4283	4337	1
197	540	train	525	571	1
197	876	train	861	914	1
197	1215	train	1200	1252	1
197	1584	train	1565	1618	1
197	1951	train	1935	1983	1
197	2327	train	2311	2361	1
197	2694	train	2679	2730	1
197	3086	train	3068	3119	1
197	3510	train	3492	3545	1
197	3953	train	3936	3985	1
197	4340	train	4320	4377	1
198	687	train	662	706	1
198	1178	train	1154	1196	1
198	1675	train	1650	1697	1
198	2174	train	2148	2197	1
198	2661	train	2635	2678	1
198	3158	train	3130	3177	1
198	3666	train	3642	3684	1
198	4172	train	4145	4195	1
199	526	test	509	558	1
199	1065	test	1044	1094	1
199	1558	test	1535	1586	1
199	2059	test	2037	2088	1
199	2522	test	2498	2553	1
199	3087	test	3065	3116	1
199	3656	test	3634	3684	1
199	4181	test	4162	4210	1
200	528	train	506	565	1
200	1013	train	992	1045	1
200	1492	train	1470	1526	1
200	1959	train	1934	1991	1
200	2431	train	2408	2466	1
200	2906	train	2883	2940	1
200	3381	train	3355	3418	1
200	3858	train	3836	3893	1
200	4339	train	4319	4374	1
