## Supplementary appendix, analysis code and reproducibility data for "Reconstructing the range-normalized terminal QRS from V1 and V6 using the time-embedded 3D ECG": Supplementary_Index.csv

file	description
additional_sensitivity_analyses.csv	Sensitivity after omissions and use of an unrestricted two-input model.
analysis.py	Extract confirmed windows, fit coefficients and score the competing reconstruction models.
Analysis_Plan.md	English translation of the analysis plan for eligibility, model fitting and patient-level evaluation.
annotated_baseline_sensitivity.py	Recalculate annotated-window errors under alternate baseline rules using frozen coefficients and development-only refits.
appendix_template.tex	Supplementary appendix template with computed statistic and table fields.
automatic_baseline_sensitivity.csv	Patient-weighted absolute errors and model differences using automatic or annotated baseline timing (nominal header units).
automatic_baseline_sensitivity.py	Check the original matched analysis and score both fixed models using alternative baseline timings.
baseline_coefficients.csv	Two-input and single-input coefficients under each baseline and fitting policy.
baseline_effects.csv	Patient-weighted errors and patient-bootstrap intervals under alternative baselines (nominal header units).
baseline_overlap.csv	Frequency of overlap between the baseline and the annotated target onset under each baseline policy.
beat_selection.py	Count marked V3 peaks before triplet filtering and characterize matched automatic window placement.
beat_windows.csv	Per-beat precordial onset, peak and exclusive stop indices and common baseline.
bootstrap_precision.csv	Monte Carlo uncertainty of the secondary A-minus-C contrast under three bootstrap draws (percentage points).
bootstrap_precision.py	Recalculate the exploratory A-minus-C interval with different bootstrap draws.
bootstrap_refit_draws.csv	Individual bootstrap estimates after model refitting.
bootstrap_refit_intervals.csv	Confidence limits after independent resampling and refitting.
build_figures_and_appendix.py	Render Figures 1, 2 and S1 and compile the supplementary appendix.
channel_scaling.csv	Ten-second digital range, header gain, range in header units and limb-lead closure checks for each of 2,400 channels.
cohort.csv	Demographic summaries of evaluable development and test participants.
cohort.py	Characterize eligible participants from the LUDB record metadata.
cross_validation_means.csv	Summary of out-of-fold differences by target and overall.
cross_validation_observations.csv	Out-of-fold errors for patient-level cross-validation.
detector_coverage.csv	Record-level test detector counts, annotated matches and unmatched detections outside the V3 annotated peak span.
detector_flow_by_record.csv	Detector flow by record in both partitions, from energy peaks through matched annotated beats.
endpoint_effects.csv	Patient-weighted timing discrepancies and changes in reconstruction error.
error_by_lead.csv	Joint and conditional proportions by lead with patient-clustered intervals.
error_by_lead.py	Count high full-QRS correlations with high terminal error and bootstrap ratios by patient.
example_s2.csv	Six normalized precordial waveforms, model A and model B, source indices and endpoint marks for Figure S2.
example_traces.csv	Measured and reconstructed V3 traces nearest the median and 99th percentile of error (first two panels of Figure 2; nominal header units).
geometry.py	Prepare and plot the measured V1/V6 trajectory and fixed V3 projection.
high_correlation_example.csv	Measured and fixed-model V3 traces with both high full-QRS correlation and elevated terminal error (third panel of Figure 2; nominal header units).
high_correlation_example.py	Select and verify the V3 example nearest the median error within the high-correlation, high-error subgroup.
historical_anchor_matches.csv	Matching of earlier automatic anchors to the target QRS annotations.
inference.py	Calculate patient-level inference, sensitivity estimates and bootstrap model refits.
LICENSE_LUDB.txt	Original data licence, Open Data Commons Attribution License v1.0.
LUDB_ATTRIBUTION.txt	Source attribution for the signals, annotations and derived measurements.
matched_windows.csv	Per-beat comparison of automatic and annotated windows in the matched sample.
model.json	Frozen model coefficients, input/target order and development identifiers.
model_effects.csv	Patient-weighted model errors, contrasts and fixed-model bootstrap intervals.
one_sample_sensitivity.csv	Per-model and relative error at three positions of the automatic stop.
one_sample_sensitivity.py	Shift the automatic exclusive stop by one sample in each direction on matched beats.
pacing_exclusions.csv	Beat exclusions by recording and ventricular pacing label.
paired_inference.csv	Paired tests, raw and adjusted probabilities and analytic confidence limits.
participant_flow.csv	Allocation, annotated complexes and eligibility exclusions for all records.
patient_endpoint_changes.csv	Per-patient changes in projection advantage between QRS endpoints.
patient_error_differences.csv	Per-patient differences in reconstruction error on annotated windows.
patient_influence.csv	Model advantage after excluding the upper tail of patient-level projection error.
plateau_sensitivity.csv	Reconstruction error after omitting runs of identical 12-lead vectors (percentage points of recording range).
plot_trace.py	Select and plot the six-lead example of an early automated QRS end.
previous_subset.csv	Individual errors for the previously examined subset within the test cohort.
previous_subset_effects.csv	Patient-weighted model differences for the previously examined subset.
qrs_selection.csv	Counts from all marked V3 peaks through eligible and automatically matched beats, by record and pacing label.
README.md	Instructions for reproducing the study from the public LUDB release.
reproduce.sh	Run the complete numerical analysis, figure generation and supplementary appendix compilation.
requirements.txt	Tested Python package versions.
sampling_plateaus.csv	Longest run of identical 12-lead vectors per eligible complex.
scaling_quality.py	Audit per-channel scaling and repeated samples, score frozen projections, and generate Figure S2.
signal_processing.py	Signal processing and candidate QRS detection from V1 and V6.
six_lead_example.csv	Six simultaneously measured precordial traces and timing marks for Figure S1.
Statistical_Addendum.md	English translation of the statistical addendum, including the chronology of subsequent analyses.
Supplementary_Appendix.pdf	Supplementary methods, Tables S1–S11 and Figures S1–S2.
Supplementary_Index.csv	Inventory of this reproducibility archive.
test_observations.csv	Test errors and full-QRS correlation for every annotated beat–lead pair.
thresholds.csv	Joint and conditional counts for alternative correlation and error thresholds.
trajectory_3d.csv	Two input voltages, time, V3 and its projection for Figure 1.
verify_inference.py	Cross-check patient-level tests, confidence intervals and multiplicity adjustments.
verify_reconstruction.py	Recompute A and B errors with the WFDB header-scaled reader and original annotations.
window_coefficients.csv	Development-only coefficients for the single-input onset and doubled-V1 sensitivity fits.
window_diagnostics.csv	Test-window rank, spectral condition number, residual lag correlation, baseline mask and temporal transfer diagnostics.
window_positions.csv	Timing of the automatic stop relative to the annotated target and overlap between the terminal windows.
window_sensitivity.csv	Individual test amplitudes summarized as RMSE and paired differences for each sensitivity policy, in percentage points.
window_sensitivity.py	Recalculate centring, timing, scale and within-window diagnostics from annotated ECGs.
window_summaries.csv	Patient-weighted means of the individual sensitivity errors and differences, in percentage points.
