## Supplementary appendix, analysis code and reproducibility data for "Reconstructing the range-normalized terminal QRS from V1 and V6 using the time-embedded 3D ECG": thresholds.csv

min_r	min_rmse	pairs	defined	high_r	both
0.9	50	2932	2932	1940	1324
0.9	100	2932	2932	1940	643
0.9	200	2932	2932	1940	105
0.95	50	2932	2932	1498	1000
0.95	100	2932	2932	1498	432
0.95	200	2932	2932	1498	73
0.99	50	2932	2932	571	308
0.99	100	2932	2932	571	123
0.99	200	2932	2932	571	22
