## Supplementary appendix, analysis code and reproducibility data for "Reconstructing the range-normalized terminal QRS from V1 and V6 using the time-embedded 3D ECG": trajectory_3d.csv

patient	V3_peak	sample	time_ms	V1_uV	V6_uV	V3_uV	estimate_uV	V3_qrs	terminal	V3_auto_end_ms
28	2236	2198	-164	-6.530925854782943	13.738390092879254	5.935251798561154	4.037290027809251	False	False	-14
28	2236	2199	-162	-5.378409527468307	12.964396284829721	5.935251798561154	4.403610278570555	False	False	-14
28	2236	2200	-160	-3.457548981943912	11.803405572755416	5.935251798561154	5.098462716489365	False	False	-14
28	2236	2201	-158	-3.457548981943912	11.02941176470588	4.8561151079136735	4.592550596589506	False	False	-14
28	2236	2202	-156	-2.6892047637341534	9.868421052631579	4.8561151079136735	4.415170663847158	False	False	-14
28	2236	2203	-154	-1.9208605455243983	9.094427244582043	4.13669064748202	4.490746791054739	False	False	-14
28	2236	2204	-152	-1.1525163273146362	9.094427244582043	4.13669064748202	5.072235038162182	False	False	-14
28	2236	2205	-150	-0.7683442182097622	7.159442724458202	3.057553956834532	4.0981988619662495	False	False	-14
28	2236	2206	-148	0.0	5.224458204334363	2.3381294964028783	3.4149068093240453	False	False	-14
28	2236	2207	-146	1.1525163273146362	3.2894736842105257	1.2589928057553976	3.0223588802355588	False	False	-14
28	2236	2208	-144	1.920860545524393	2.128482972136222	1.6187050359712245	2.8449789474932095	False	False	-14
28	2236	2209	-142	0.7683442182097551	0.5804953560371509	0.5395683453237439	0.9609223370323312	False	False	-14
28	2236	2210	-140	0.7683442182097551	-0.5804953560371526	-0.5395683453237368	0.20205415718254305	False	False	-14
28	2236	2211	-138	0.0	-1.741486068111458	-1.2589928057553834	-1.138302269774684	False	False	-14
28	2236	2212	-136	0.0	-2.128482972136224	-1.9784172661870443	-1.3912583297246124	False	False	-14
28	2236	2213	-134	0.0	-3.2894736842105283	-3.057553956834525	-2.150126509574401	False	False	-14
28	2236	2214	-132	0.0	-4.063467492260063	-2.697841726618691	-2.6560386294742595	False	False	-14
28	2236	2215	-130	0.0	-5.224458204334367	-4.136690647482013	-3.4149068093240476	False	False	-14
28	2236	2216	-128	0.7683442182097551	-5.224458204334367	-4.136690647482013	-2.8334185622166097	False	False	-14
28	2236	2217	-126	-1.1525163273146362	-4.450464396284831	-4.856115107913666	-3.781227060085348	False	False	-14
28	2236	2218	-124	-1.9208605455243983	-3.2894736842105283	-4.856115107913666	-3.6038471273430037	False	False	-14
28	2236	2219	-122	-3.457548981943912	-2.5154798761609927	-4.496402877697832	-4.260911501658023	False	False	-14
28	2236	2220	-120	-4.994237418363426	-0.5804953560371526	-4.496402877697832	-4.159107696123254	False	False	-14
28	2236	2221	-118	0.0	-4.063467492260063	-7.3741007194244474	-2.6560386294742595	False	False	-14
28	2236	2222	-116	4.994237418363426	-2.128482972136224	-1.2589928057553834	2.3884152764737463	False	False	-14
28	2236	2223	-114	3.073376872839031	-1.3544891640866883	-2.697841726618691	1.4406067786050054	True	False	-14
28	2236	2224	-112	6.9150979638878205	-4.450464396284831	-1.9784172661870443	2.3243995345427697	True	False	-14
28	2236	2225	-110	1.920860545524393	-12.577399380804955	-7.3741007194244474	-6.767351330604108	True	False	-14
28	2236	2226	-108	1.920860545524393	0.5804953560371509	-0.1798561151079099	1.833154707693492	True	False	-14
28	2236	2227	-106	2.6892047637341516	0.19349845201238125	-3.776978417266193	2.161686894851002	True	False	-14
28	2236	2228	-104	-0.7683442182097622	-2.5154798761609927	-4.496402877697832	-2.2257026367819854	True	False	-14
28	2236	2229	-102	6.9150979638878205	11.02941176470588	7.7338129496402885	12.442641932539946	True	False	-14
28	2236	2230	-100	15.366884364195158	23.41331269349845	20.323741007194243	26.933606569119526	True	False	-14
28	2236	2231	-98	21.8978102189781	3.2894736842105257	23.920863309352526	18.722541552136438	True	False	-14
28	2236	2232	-96	9.604302727621974	-13.738390092879259	23.920863309352526	-1.7113370393794956	True	False	-14
28	2236	2233	-94	10.372646945831733	-1.741486068111458	41.906474820143885	6.711789066175756	True	False	-14
28	2236	2234	-92	14.214368036880522	-5.611455108359135	72.4820143884892	7.089669702213661	True	False	-14
28	2236	2235	-90	10.372646945831733	-16.060371517027868	103.05755395683454	-2.647585151971633	True	False	-14
28	2236	2236	-88	8.451786400307336	-4.450464396284831	130.0359712230216	3.48737602875765	True	False	-14
28	2236	2237	-86	4.994237418363426	19.930340557275542	148.02158273381295	16.806910693619724	True	False	-14
28	2236	2238	-84	-17.287744909719553	19.930340557275542	112.05035971223022	-0.05624847249603526	True	False	-14
28	2236	2239	-82	-39.18555512869766	25.735294117647054	16.726618705035975	-12.834322615809135	True	False	-14
28	2236	2240	-80	-78.7552823665002	56.695046439628484	-77.5179856115108	-22.54448254584794	True	False	-14
28	2236	2241	-78	-127.9293123319247	88.42879256965945	-192.62589928057554	-39.01733344482988	True	False	-14
28	2236	2242	-76	-191.31771033422976	134.09442724458205	-284.3525179856115	-57.141298757102035	True	False	-14
28	2236	2243	-74	-250.4802151363811	202.59287925696594	-318.52517985611513	-57.1426711732374	True	False	-14
28	2236	2244	-72	-301.57510564733	250.19349845201242	-345.50359712230215	-64.69804423204081	True	False	-14
28	2236	2245	-70	-377.64118325009605	295.4721362229102	-404.8561151079137	-92.66952168153568	True	False	-14
28	2236	2246	-68	-440.6454091432962	353.5216718266254	-440.82733812949635	-102.40814895185633	True	False	-14
28	2236	2247	-66	-510.94890510948903	428.98606811145515	-467.0863309352518	-106.28789187195076	True	False	-14
28	2236	2248	-64	-578.1790242028429	509.4814241486068	-492.2661870503597	-104.55325302426655	True	False	-14
28	2236	2249	-62	-620.4379562043796	609.7136222910217	-482.1942446043166	-71.01948708814399	True	False	-14
28	2236	2250	-60	-658.4709950057627	682.469040247678	-461.69064748201436	-52.24741604937566	True	False	-14
28	2236	2251	-58	-678.0637725701114	736.6486068111454	-457.7338129496403	-31.661517957625165	True	False	-14
28	2236	2252	-56	-701.8824433346139	785.0232198142414	-462.41007194244605	-18.068146124214536	True	False	-14
28	2236	2253	-54	-720.3227045716482	836.4938080495356	-497.66187050359713	1.619291918547333	True	False	-14
28	2236	2254	-52	-713.4076066077604	833.7848297213621	-502.69784172661866	5.081993722864695	True	False	-14
28	2236	2255	-50	-633.1156358048406	758.3204334365324	-439.0287769784172	16.52108385535604	True	False	-14
28	2236	2256	-48	-533.9992316557817	640.2863777089782	-388.66906474820144	14.381469447487348	True	False	-14
28	2236	2257	-46	-462.15904725316943	510.6424148606812	-376.07913669064743	-15.98965953119324	True	False	-14
28	2236	2258	-44	-401.4598540145986	377.90247678018574	-400.1798561151079	-56.816016572531396	True	False	-14
28	2236	2259	-42	-366.88436419515943	272.6393188854489	-412.0503597122302	-99.45309375907735	True	False	-14
28	2236	2260	-40	-325.3937764118325	206.46284829721364	-402.3381294964029	-111.3082146667135	True	True	-14
28	2236	2261	-38	-273.53054168267386	160.0232198142415	-359.8920863309353	-102.41248518095283	True	True	-14
28	2236	2262	-36	-224.7406838263542	132.15944272445822	-296.22302158273385	-83.70081780602528	True	True	-14
28	2236	2263	-34	-183.25009604302727	118.61455108359132	-227.87769784172662	-61.15391456047108	True	True	-14
28	2236	2264	-32	-147.90626200537844	92.29876160990713	-172.84172661870502	-51.60646727012405	True	True	-14
28	2236	2265	-30	-113.33077218593931	61.72600619195046	-127.87769784172662	-45.423024886333664	True	True	-14
28	2236	2266	-28	-77.60276603918555	42.763157894736835	-84.71223021582736	-30.778668333384246	True	True	-14
28	2236	2267	-26	-46.86899731079524	22.639318885448912	-48.7410071942446	-20.67285356648297	True	True	-14
28	2236	2268	-24	-18.824433346139077	-16.060371517027868	-22.841726618705025	-24.74413854205436	True	True	-14
28	2236	2269	-22	-10.372646945831733	-29.992260061919506	-8.093525179856115	-27.454185982069966	True	True	-14
28	2236	2270	-20	8.451786400307336	-18.76934984520124	23.201438848920866	-5.871998189389739	True	True	-14
28	2236	2271	-18	23.818670764502496	-33.08823529411765	35.79136690647482	-3.60160746538833	True	True	-14
28	2236	2272	-16	21.129466000768343	-37.73219814241486	40.827338129496404	-8.672289049663515	True	True	-14
28	2236	2273	-14	34.575489819439106	-28.444272445820435	56.29496402877698	7.574700713514986	True	True	-14
28	2236	2274	-12	33.42297349212447	-37.345201238390096	58.093525179856115	0.8844789640054458	True	True	-14
28	2236	2275	-10	40.338071456012294	-35.023219814241486	64.20863309352518	7.63560954767199	True	True	-14
28	2236	2276	-8	47.25316941990012	-18.76934984520124	77.87769784172662	23.493158289535984	True	True	-14
28	2236	2277	-6	57.62581636573185	-21.865325077399383	82.55395683453239	29.319601145886985	True	True	-14
28	2236	2278	-4	46.86899731079524	-35.023219814241486	76.07913669064749	12.57825964808523	True	True	-14
28	2236	2279	-2	59.54667691125624	-19.543343653250773	89.74820143884892	32.291058123355164	True	True	-14
28	2236	2280	0	65.30925854782943	-19.930340557275542	94.06474820143885	36.399263916711035	False	False	-14
28	2236	2281	2	65.30925854782943	-34.24922600619195	96.94244604316548	27.03988969856365	False	False	-14
28	2236	2282	4	57.62581636573185	-44.69814241486068	87.94964028776978	14.395193608841154	False	False	-14
28	2236	2283	6	60.315021129466004	-43.924148606811144	89.74820143884892	16.936314593617055	False	False	-14
28	2236	2284	8	56.47330003841721	-51.66408668730651	85.07194244604317	8.969752159081253	False	False	-14
28	2236	2285	10	51.86323472915866	-63.27399380804954	77.87769784172662	-2.1078591220612637	False	False	-14
28	2236	2286	12	53.784095274683054	-51.66408668730651	81.4748201438849	6.934543294205213	False	False	-14
28	2236	2287	14	58.39416058394161	-44.69814241486068	86.87050359712231	14.976681855948598	False	False	-14
28	2236	2288	16	58.77833269304648	-51.27708978328174	89.3884892086331	10.967172960353501	False	False	-14
28	2236	2289	18	60.699193238570885	-51.66408668730651	91.18705035971223	12.167937518172181	False	False	-14
28	2236	2290	20	62.620053784095276	-50.5030959752322	94.06474820143885	14.380526315790569	False	False	-14
28	2236	2291	22	64.15674222051479	-50.5030959752322	95.86330935251799	15.543502810005442	False	False	-14
28	2236	2292	24	66.46177487514406	-49.72910216718266	98.7410071942446	17.79387967122763	False	False	-14
28	2236	2293	26	66.46177487514406	-49.72910216718266	98.7410071942446	17.79387967122763	False	False	-14
28	2236	2294	28	67.23011909335382	-49.72910216718266	99.46043165467626	18.375367918335066	False	False	-14
28	2236	2295	30	67.23011909335382	-49.34210526315789	100.53956834532374	18.628323978284996	False	False	-14
28	2236	2296	32	68.38263542066846	-48.568111455108365	101.2589928057554	20.006468468846016	False	False	-14
28	2236	2297	34	69.15097963887821	-47.794117647058826	103.05755395683454	21.093868835853314	False	False	-14
28	2236	2298	36	69.91932385708797	-45.85913312693499	104.85611510791367	22.940137382710397	False	False	-14
28	2236	2299	38	71.07184018440262	-43.924148606811144	106.65467625899281	25.077150053121215	False	False	-14
28	2236	2300	40	71.84018440261237	-41.98916408668731	109.17266187050359	26.923418599978294	False	False	-14
28	2236	2301	42	71.84018440261237	-42.76315789473685	110.25179856115108	26.417506480078433	False	False	-14
28	2236	2302	44	71.84018440261237	-42.76315789473685	111.33093525179856	26.417506480078433	False	False	-14
28	2236	2303	46	71.84018440261237	-43.53715170278639	112.05035971223022	25.911594360178572	False	False	-14
28	2236	2304	48	72.99270072992701	-43.924148606811144	113.84892086330936	26.53087067088981	False	False	-14
