## Supplementary appendix, analysis code and reproducibility data for "Reconstructing the range-normalized terminal QRS from V1 and V6 using the time-embedded 3D ECG": window_coefficients.csv

policy	lead	model	weight_V1	weight_V6
own_onset_B_refit	V2	B	0.7854679132299738	0.0
twice_V1_refit	V2	A	0.6294760347576722	0.7770198978570355
twice_V1_refit	V2	B	0.39270900950774534	0.0
twice_V1_refit	V2	C	0.48283885201114196	0.3338027944423982
own_onset_B_refit	V3	B	0.4499404524007059	0.0
twice_V1_refit	V3	A	0.46006575735100924	0.8878848455250502
twice_V1_refit	V3	B	0.2248301778006235	0.0
twice_V1_refit	V3	C	0.4297505663508963	0.7868255163448135
own_onset_B_refit	V4	B	0.0	0.6811446780538091
twice_V1_refit	V4	A	0.21231836457212172	0.9772005485392543
twice_V1_refit	V4	B	0.0	0.6854886471291511
twice_V1_refit	V4	C	0.2574503800340843	1.1227002629370602
own_onset_B_refit	V5	B	0.0	0.8588262239559371
twice_V1_refit	V5	A	0.1007087844054419	0.9949159465721605
twice_V1_refit	V5	B	0.0	0.8617435709405047
twice_V1_refit	V5	C	0.128072230260935	1.084155794902971
