## Supplementary appendix, analysis code and reproducibility data for "Reconstructing the range-normalized terminal QRS from V1 and V6 using the time-embedded 3D ECG": window_summaries.csv

policy	lead	A_pp	B_pp	BA_pp
latest_six_stops	Overall	7.079755229062796	8.737929922221022	1.6581746931582253
latest_six_stops	V2	7.226962326575948	7.630409035830674	0.4034467092547264
latest_six_stops	V3	9.332963353081755	11.873015346049884	2.54005199296813
latest_six_stops	V4	7.444370182734245	10.023474241543381	2.5791040588091354
latest_six_stops	V5	4.314725053859238	5.424821065460148	1.1100960116009098
masked_baseline	Overall	10.610320352974432	12.555522486104278	1.9452021331298472
masked_baseline	V2	10.643290634978223	11.00759686725284	0.3643062322746158
masked_baseline	V3	12.743258615623605	15.92100566512131	3.177747049497706
masked_baseline	V4	11.601633888322576	14.464452509639248	2.8628186213166695
masked_baseline	V5	7.453098272973324	8.829034902403722	1.3759366294303972
own_onset_B_refit	Overall	10.637920741479022	12.624910748577182	1.9869900070981614
own_onset_B_refit	V2	10.677245901877779	11.056687008434324	0.3794411065565433
own_onset_B_refit	V3	12.781185837405868	16.019096089704618	3.237910252298749
own_onset_B_refit	V4	11.637245881854973	14.55085703359703	2.913611151742055
own_onset_B_refit	V5	7.456005344777462	8.873002862572763	1.4169975177952994
primary	Overall	10.637920741479022	12.58277338086948	1.9448526393904597
primary	V2	10.677245901877779	11.028596199025689	0.35135029714791
primary	V3	12.781185837405868	16.00897026360976	3.227784426203894
primary	V4	11.637245881854973	14.486556991489078	2.8493111096341055
primary	V5	7.456005344777462	8.806970069353392	1.3509647245759295
primary_on_masked_subset	Overall	10.5921937687913	12.546102673111232	1.9539089043199307
primary_on_masked_subset	V2	10.628436399813877	11.007430327987215	0.37899392817333744
primary_on_masked_subset	V3	12.71971868874326	15.93282241878195	3.2131037300386893
primary_on_masked_subset	V4	11.58073220140339	14.428404057544551	2.847671856141162
primary_on_masked_subset	V5	7.439887785204673	8.815753888131209	1.3758661029265344
twice_V1_refit	Overall	11.102762651676821	12.58277338086948	1.480010729192658
twice_V1_refit	V2	12.830870348876573	11.02859619902569	-1.8022741498508825
twice_V1_refit	V3	12.73058858432165	16.00897026360976	3.2783816792881098
twice_V1_refit	V4	11.45598433331364	14.486556991489076	3.030572658175435
twice_V1_refit	V5	7.393607340195419	8.80697006935339	1.413362729157971
